# Precision stratification of risk for suicidal behavior in people with bipolar depression

**DOI:** 10.64898/2026.02.23.26346921

**Authors:** Nina de Lacy, Wai Yin Lam, Mihai Virtosu, Vikrant Deshmukh, Fernando Wilson, Bernice Pescosolido, Ken Smith

## Abstract

Patients with bipolar depression are at the highest risk for suicidal behavior, comprising ∼10% of all deaths. In the critical period preceding attempts, most are not in contact with mental health professionals to effect antisuicidal strategies. There is an urgent need for decision support tools to help nonspecialist providers identify those at elevated risk to facilitate prevention. However, we lack robust, performant predictive models to form the core of such tools. Here, we build a high-precision predictive model of 30-day risk for suicidal behavior using unique electronic health record data from >220,000 patients with bipolar depression. We show that optimized machine learning approaches offer very strong clinical utility, delivering high Standardized Net Benefit in the context of near-perfect calibration and smooth, threshold-robust decision curves. Our results break the longstanding performance ceiling in suicide risk prediction and highlight the importance of training models for clinical utility as well as discriminative skill.
