## Supplemental Table S2 for "Precision stratification of risk for suicidal behavior in people with bipolar depression"

### Sheet: Sample_Size_Prevalence
Supplementary Table S2. Sample sizes and prevalence rates.
The table presents the sample size and prevalence rate for ten experimental settings defined by the number of encounters (c) and the width of look-back windows in days (d) to extract predictors to predict 30-day risk for SB. The case for c = 1 requires no look-back window because the single feature encounter is ensured to be within 30 days before the outcome encounter.
Number of encounters (c)	Width of look-back window in days (d)	Sample size (n)	Prevalence rate (p)
1	N/A	222063	0.0126
2	60	141539	0.0067
	120	157774	0.0069
	180	163062	0.007
3	60	93800	0.0049
	120	117964	0.005
	180	126926	0.0052
4	60	66296	0.0043
	120	90976	0.0041
	180	101931	0.0043
