## Supplemental Table S3 for "Precision stratification of risk for suicidal behavior in people with bipolar depression"

### Sheet: Demographics
Supplementary Table S3. Demographic characteristics of study patients.
Demographic statistics of participants with bipolar depression in point prediction models and longitudinal prediction models. Patients are allowed to report up to five races in Epic Cosmos.
Number of feature encounters (c)	1	2			3			4
Width of look-back window in days (d)	NA	60	120	180	60	120	180	60	120	180
All participants
With suicidal behavior	2,803 (1.3%)	952 (0.7%)	1,096 (0.7%)	1,147 (0.7%)	460 (0.5%)	585 (0.5%)	659 (0.5%)	282 (0.4%)	377 (0.4%)	435 (0.4%)
Without suicidal behavior	219,260 (98.7%)	140,587 (99.3%)	156,678 (99.3%)	161,915 (99.3%)	93,340 (99.5%)	117,379 (99.5%)	126,267 (99.%)	66,014 (99.6%)	90,599 (99.6%)	101,496 (99.6%)
Sex
Female	148,751 (67.0%)	95,683 (67.6%)	106,808 (67.7%)	110,407 (67.7%)	63,451 (67.6%)	80,209 (68.0%)	86,347 (68.0%)	44,852 (67.7%)	61,941 (68.1%)	69,541 (68.2%)
Female with suicidal behavior	1,661 (1.1%)	555 (0.6%)	634 (0.6%)	661 (0.6%)	281 (0.4%)	349 (0.4%)	394 (0.5%)	178 (0.4%)	238 (0.4%)	269 (0.4%)
Male	73,185 (33.0%)	45,762 (32.3%)	50,863 (32.2%)	52,552 (32.2%)	30,281 (32.3%)	37,670 (31.9%)	40,492 (31.9%)	21,398 (32.3%)	28,973 (31.8%)	32,320 (31.7%)
Male with suicidal behavior	1,141 (1.6%)	397 (0.9%)	462 (0.9%)	486 (0.9%)	179 (0.6%)	236 (0.6%)	265 (0.7%)	104 (0.5%)	139 (0.5%)	166 (0.5%)
Others / did not answer	127 (0.1%)	94 (0.1%)	103 (0.1%)	103 (0.1%)	68 (0.1%)	85 (0.1%)	87 (0.1%)	46 (0.1%)	62 (0.1%)	70 (0.1%)
Gender Identity
Female	72,939 (32.8%)	48,526 (34.3%)	53,974 (34.2%)	55,658 (34.1%)	32,836 (35.0%)	41,221 (34.9%)	44,301 (34.9%)	23,560 (35.5%)	32,241 (35.4%)	36,102 (35.4%)
Male	32,128 (14.5%)	21,181 (15.0%)	23,380 (14.8%)	24,103 (14.8%)	14,662 (15.6%)	17,996 (15.3%)	19,209 (15.1%)	10,577 (16.0%)	14,144 (15.5%)	15,659 (15.4%)
Transgender male	728 (0.3%)	481 (0.3%)	533 (0.3%)	546 (0.3%)	348 (0.4%)	423 (0.4%)	446 (0.4%)	248 (0.4%)	352 (0.4%)	382 (0.4%)
Transgender female	583 (0.3%)	404 (0.3%)	433 (0.3%)	442 (0.3%)	283 (0.3%)	349 (0.3%)	377 (0.3%)	189 (0.3%)	275 (0.3%)	308 (0.3%)
Others / did not answer	115,685 (52.1%)	70,947 (50.1%)	79,454 (50.4%)	82,313 (50.5%)	45,671 (48.7%)	57,975 (49.1%)	62,593 (49.3%)	31,722 (47.8%)	43,964 (48.3%)	48,480 (48.5%)
Race
White	161,445 (72.7%)	103,413 (73.1%)	115,488 (73.2%)	119,401 (73.2%)	68,468 (73.0%)	86,496 (73.3%)	93,230 (73.5%)	48,332 (72.9%)	66,680 (73.3%)	74,860 (73.4%)
Black / African American	24,151 (10.9%)	14,743 (10.4%)	16,474 (10.4%)	17,048 (10.5%)	9,541 (10.2%)	11,957 (10.1%)	12,900 (10.2%)	6,693 (10.1%)	9,068 (10.0%)	10,181 (10.0%)
Asian	1,562 (0.7%)	1,044 (0.7%)	1,144 (0.7%)	1,172 (0.7%)	727 (0.8%)	886 (0.8%)	930 (0.7%)	533 (0.8%)	697 (0.8%)	758 (0.7%)
American Indian / Alaska Native	881 (0.4%)	555 (0.4%)	632 (0.4%)	659 (0.4%)	357 (0.4%)	458 (0.4%)	500 (0.4%)	232 (0.3%)	338 (0.4%)	386 (0.4%)
Native Hawaiian / Other Pacific Islander	183 (0.1%)	120 (0.1%)	135 (0.1%)	140 (0.1%)	87 (0.1%)	106 (0.1%)	112 (0.1%)	65 (0.1%)	83 (0.1%)	91 (0.1%)
Multiple races	26,669 (12.0%)	16,938 (12.0%)	18,731 (11.9%)	19,359 (11.9%)	11,323 (12.1%)	14,041 (11.9%)	15,007 (11.8%)	8,006 (12.1%)	10,887 (12.0%)	12,130 (11.9%)
Others / did not answer	7,172 (3.2%)	4,726 (3.3%)	5,170 (3.3%)	5,283 (3.2%)	3,297 (3.5%)	4,020 (3.4%)	4,247 (3.3%)	2,435 (3.7%)	3,223 (3.5%)	3,525 (3.5%)
Ethnicity
Hispanic / Latino	15,423 (6.9%)	10,058 (7.1%)	11,118 (7.0%)	11,404 (7.0%)	6,855 (7.3%)	8,419 (7.1%)	9,001 (7.1%)	4,867 (7.3%)	6,590 (7.2%)	7,307 (7.2%)
Non-Hispanic	194,802 (87.7%)	123,798 (87.5%)	138,211 (87.6%)	142,950 (87.7%)	81,750 (87.2%)	103,118 (87.4%)	111,113 (87.5%)	57,671 (87.0%)	79,342 (87.2%)	89,013 (87.3%)
Did not answer	11,838 (5.3%)	7,683 (5.4%)	8,445 (5.4%)	8,708 (5.3%)	5,195 (5.5%)	6,427 (5.4%)	6,812 (5.4%)	3,758 (5.7%)	5,044 (5.5%)	5,611 (5.5%)
Age (in years)
Range	[10.0, 100.0]	[10.0, 100.0]	[10.0, 100.0]	[10.0, 100.0]	[10.0, 100.0]	[10.0, 100.0]	[10.0, 100.0]	[10.0, 100.0]	[10.0, 100.0]	[10.0, 100.0]
Mean	45.1	45.1	45.3	45.4	44.9	45.3	45.5	44.8	45.1	45.4
Median	44	45	45	45	44	45	45	44	45	45
