## Supplemental Table S4 for "Precision stratification of risk for suicidal behavior in people with bipolar depression"

### Sheet: Mental_Health
Supplementary Table S4. Bipolar depression patients with at least one mental health visit within 3 months of risk window.
The number of patients involved in point prediction models and longitudinal prediction models with at least one psychiatry, psychology or mental health (psychiatry or psychology) visit within three months prior to the beginning of the 30-day risk window. The total counts included patients of other sexes or who did not report their sex. Numbers with less than ten counts were suppressed by Epic Cos…
		Number of feature encounters (c)	1	2			3			4
		Width of look-back window in days (d)	NA	60	120	180	60	120	180	60	120	180
Patients without suicide behavior	Total	Number of patients	219260	140587	156678	161915	93340	117379	126267	66014	90599	101496
		Patients with ≥1 psychiatry visit	55,628 (25.4%)	45,977 (32.7%)	48,593 (31.0%)	48,762 (30.1%)	36,435 (39.0%)	41,890 (35.7%)	42,970 (34.0%)	29,304 (44.4%)	35,847 (39.6%)	37,783 (37.2%)
		Patients with ≥1 psychology visit	11,301 (5.2%)	9,456 (6.7%)	9,732 (6.2%)	9,756 (6.0%)	7,704 (8.3%)	8,435 (7.2%)	8,536 (6.8%)	6,316 (9.6%)	7,340 (8.1%)	7,525 (7.4%)
		Patients with ≥1 mental health visit	62,582 (28.5%)	51,437 (36.6%)	54,292 (34.7%)	54,503 (33.7%)	40,600 (43.5%)	46,626 (39.7%)	47,813 (37.9%)	32,494 (49.2%)	39,811 (43.9%)	41,934 (41.3%)
	Female	Number of patients	147090	95128	106174	109746	63170	79860	85953	44674	61703	69272
		Patients with ≥1 psychiatry visit	37,374 (25.4%)	30,909 (32.6%)	32,748 (30.8%)	32,834 (29.9%)	24,485 (38.8%)	28,280 (35.4%)	29,014 (33.8%)	19,670 (44.0%)	24,176 (39.2%)	25,528 (36.9%)
		Patients with ≥1 psychology visit	7,680 (5.2%)	6,430 (6.8%)	6,625 (6.2%)	6,625 (6.0%)	5,209 (8.2%)	5,720 (7.2%)	5,795 (6.7%)	4,293 (9.6%)	4,965 (8.0%)	5,107 (7.4%)
		Patients with ≥1 mental health visit	42,138 (28.6%)	34,718 (36.5%)	36,666 (34.5%)	36,773 (33.5%)	27,314 (43.2%)	31,512 (39.5%)	32,327 (37.6%)	21,847 (48.9%)	26,856 (43.5%)	28,348 (40.9%)
	Male	Number of patients	72044	45365	50401	52066	30102	37434	40227	21294	28834	32154
		Patients with ≥1 psychiatry visit within 3 months	18,205 (25.3%)	14,960 (33.0%)	15,803 (31.4%)	15,886 (30.5%)	11,919 (39.6%)	13,574 (36.3%)	13,917 (34.6%)	9,609 (45.1%)	11,642 (40.4%)	12,223 (38.0%)
		Patients with ≥1 psychology visit within 3 months	3,605 (5.0%)	3,010 (6.6%)	3,092 (6.1%)	3,115 (6.0%)	2,482 (8.2%)	2,701 (7.2%)	2,727 (6.8%)	2,015 (9.5%)	2,364 (8.2%)	2,407 (7.5%)
		Patients with ≥1 psychiatry/psychology visit within 3 months	20,384 (28.3%)	16,669 (36.7%)	17,573 (34.9%)	17,677 (34.0%)	13,246 (44.0%)	15,067 (40.2%)	15,437 (38.4%)	10,617 (49.9%)	12,919 (44.8%)	13,547 (42.1%)
Patients with suicide behavior	Total	Number of patients	2803	952	1096	1147	460	585	659	282	377	435
		Patients with ≥1 psychiatry visit	281 (10.0%)	186 (19.5%)	192 (17.5%)	194 (16.9%)	136 (29.6%)	145 (24.8%)	150 (22.8%)	117 (41.5%)	133 (35.3%)	135 (31.0%)
		Patients with ≥1 psychology visit	33 (1.2%)	18 (1.9%)	21 (1.9%)	21 (1.8%)	15 (3.3%)	15 (2.6%)	15 (2.3%)	14 (5.0%)	14 (3.7%)	13 (3.0%)
		Patients with ≥1 mental health visit	294 (10.5%)	192 (20.2%)	200 (18.2%)	202 (17.6%)	141 (30.7%)	149 (25.5%)	155 (23.5%)	122 (43.3%)	137 (36.3%)	139 (32.0%)
	Female	Number of patients	1661	555	634	661	281	349	394	178	238	269
		Patients with ≥1 psychiatry visit	183 (11.0%)	120 (21.6%)	128 (20.2%)	129 (19.5%)	90 (32.0%)	97 (27.8%)	100 (25.4%)	80 (44.9%)	91 (38.2%)	89 (33.1%)
		Patients with ≥1 psychology visit	25 (1.5%)	15 (2.7%)	17 (2.7%)	17 (2.6%)	13 (4.6%)	13 (3.7%)	12 (3.0%)	12 (6.7%)	12 (5.0%)	11 (4.1%)
		Patients with ≥1 mental health visit	191 (11.5%)	124 (22.3%)	133 (21.0%)	134 (20.3%)	94 (33.5%)	100 (28.7%)	103 (26.1%)	84 (47.2%)	94 (39.5%)	92 (34.2%)
	Male	Number of patients	1141	397	462	486	179	236	265	104	139	166
		Patients with ≥1 psychiatry visit within 3 months	98 (8.6%)	66 (16.6%)	64 (13.9%)	65 (13.4%)	46 (25.7%)	48 (20.3%)	50 (18.9%)	37 (35.6%)	42 (30.2%)	46 (27.7%)
		Patients with ≥1 psychology visit within 3 months	<10	<10	<10	<10	<10	<10	<10	<10	<10	<10
		Patients with ≥1 psychiatry/psychology visit within 3 months	103 (9.0%)	68 (17.1%)	67 (14.5%)	68 (14.0%)	47 (26.3%)	49 (20.8%)	52 (19.6%)	38 (36.5%)	43 (30.9%)	47 (28.3%)
