## Supplemental Table S5 for "Precision stratification of risk for suicidal behavior in people with bipolar depression"

### Sheet: Statistics
Supplementary Table S5. Performance statistics of point prediction of suicidal behavior In patients with bipolar depression using EHR data after model ablation.
Performance metrics were shown for models predicting 30-day risk for suicidal behavior (SB) using a single set of EHR features. The best performance achieved from cost-sensitive learning and standard learning were reported separately. Features were zero-imputed with additional binary indication for data missingness. All metrics were reported from out-of-sample testing using models trained in data…
Algorithm	ANN		EN		LR		SVM		XGB
Learning method	Standard	Cost-sensitive	Standard	Cost-sensitive	Standard	Cost-sensitive	Standard	Cost-sensitive	Standard	Cost-sensitive
#FN	717	841	705	839	608	808	841	729	783	841
#FN@90Spec	232	142	127	131	154	199	242	201	130	163
#FN@95Spec	278	188	178	183	206	230	265	220	174	178
#FN@99Spec	278	278	274	275	276	278	278	277	276	277
#FN@top1%	519	520	506	508	514	523	532	512	501	495
#FN@top2%	278	273	268	269	270	273	277	266	264	262
#FN@top5%	254	199	196	194	214	245	268	225	182	187
#FP	137	0	130	3	249	38	0	99	52	0
#FP@90Spec	4144	6303	6574	6578	6578	6578	6575	6574	6578	4281
#FP@95Spec	629	3289	3287	3288	3289	3289	3287	3277	3289	3183
#FP@99Spec	629	658	658	658	658	658	658	658	658	658
#FP@top1%	344	345	331	333	339	348	357	337	326	320
#FP@top2%	769	764	759	760	761	764	768	757	755	753
#FP@top5%	2744	2689	2686	2684	2704	2735	2758	2715	2672	2677
#TN	65641	65778	65648	65775	65529	65740	65778	65679	65726	65778
#TN@90Spec	61634	59475	59204	59200	59200	59200	59203	59204	59200	61497
#TN@95Spec	65149	62489	62491	62490	62489	62489	62491	62501	62489	62595
#TN@99Spec	65149	65120	65120	65120	65120	65120	65120	65120	65120	65120
#TN@top1%	65434	65433	65447	65445	65439	65430	65421	65441	65452	65458
#TN@top2%	65009	65014	65019	65018	65017	65014	65010	65021	65023	65025
#TN@top5%	63034	63089	63092	63094	63074	63043	63020	63063	63106	63101
#TP	124	0	136	2	233	33	0	112	58	0
#TP@90Spec	609	699	714	710	687	642	599	640	711	678
#TP@95Spec	563	653	663	658	635	611	576	621	667	663
#TP@99Spec	563	563	567	566	565	563	563	564	565	564
#TP@top1%	322	321	335	333	327	318	309	329	340	346
#TP@top2%	563	568	573	572	571	568	564	575	577	579
#TP@top5%	587	642	645	647	627	596	573	616	659	654
AUPRC	0.35	0.36	0.38	0.37	0.36	0.34	0.32	0.36	0.39	0.4
AUROC	0.89	0.94	0.94	0.94	0.93	0.9	0.85	0.88	0.94	0.91
Accuracy	0.99	0.99	0.99	0.99	0.99	0.99	0.99	0.99	0.99	0.99
Accuracy@90Spec	0.93	0.9	0.9	0.9	0.9	0.9	0.9	0.9	0.9	0.93
Accuracy@95Spec	0.99	0.95	0.95	0.95	0.95	0.95	0.95	0.95	0.95	0.95
Accuracy@99Spec	0.99	0.99	0.99	0.99	0.99	0.99	0.99	0.99	0.99	0.99
Accuracy@top1%	0.99	0.99	0.99	0.99	0.99	0.99	0.99	0.99	0.99	0.99
Accuracy@top2%	0.98	0.98	0.98	0.98	0.98	0.98	0.98	0.98	0.98	0.98
Accuracy@top5%	0.95	0.96	0.96	0.96	0.96	0.96	0.95	0.96	0.96	0.96
AccuracyHiCI	0.99	0.99	0.99	0.99	0.99	0.99	0.99	0.99	0.99	0.99
AccuracyHiCI@90Spec	0.94	0.91	0.9	0.9	0.9	0.9	0.9	0.9	0.9	0.94
AccuracyHiCI@95Spec	0.99	0.95	0.95	0.95	0.95	0.95	0.95	0.95	0.95	0.95
AccuracyHiCI@99Spec	0.99	0.99	0.99	0.99	0.99	0.99	0.99	0.99	0.99	0.99
AccuracyHiCI@top1%	0.99	0.99	0.99	0.99	0.99	0.99	0.99	0.99	0.99	0.99
AccuracyHiCI@top2%	0.99	0.99	0.99	0.99	0.99	0.99	0.99	0.99	0.99	0.99
AccuracyHiCI@top5%	0.96	0.96	0.96	0.96	0.96	0.96	0.96	0.96	0.96	0.96
AccuracyLoCI	0.99	0.99	0.99	0.99	0.99	0.99	0.99	0.99	0.99	0.99
AccuracyLoCI@90Spec	0.93	0.9	0.9	0.9	0.9	0.9	0.9	0.9	0.9	0.93
AccuracyLoCI@95Spec	0.99	0.95	0.95	0.95	0.95	0.95	0.94	0.95	0.95	0.95
AccuracyLoCI@99Spec	0.99	0.99	0.99	0.99	0.99	0.99	0.99	0.99	0.99	0.99
AccuracyLoCI@top1%	0.99	0.99	0.99	0.99	0.99	0.99	0.99	0.99	0.99	0.99
AccuracyLoCI@top2%	0.98	0.98	0.98	0.98	0.98	0.98	0.98	0.98	0.98	0.98
AccuracyLoCI@top5%	0.95	0.96	0.96	0.96	0.95	0.95	0.95	0.95	0.96	0.96
AveragePrecision	0.34	0.36	0.38	0.38	0.36	0.34	0.32	0.37	0.39	0.39
BalancedAccuracy	0.57	0.5	0.58	0.5	0.64	0.52	0.5	0.57	0.53	0.5
BalancedAccuracy@90Spec	0.83	0.87	0.87	0.87	0.86	0.83	0.81	0.83	0.87	0.87
BalancedAccuracy@95Spec	0.83	0.86	0.87	0.87	0.85	0.84	0.82	0.84	0.87	0.87
BalancedAccuracy@99Spec	0.83	0.83	0.83	0.83	0.83	0.83	0.83	0.83	0.83	0.83
BalancedAccuracy@top1%	0.69	0.69	0.7	0.7	0.69	0.69	0.68	0.69	0.7	0.7
BalancedAccuracy@top2%	0.83	0.83	0.83	0.83	0.83	0.83	0.83	0.84	0.84	0.84
BalancedAccuracy@top5%	0.83	0.86	0.86	0.86	0.85	0.83	0.82	0.85	0.87	0.87
BrierScore	0.01	0.01	0.01	0.01	0.01	0.01	0.01	0.01	0.01	0.02
BrierSkillScore	0.31	0.21	0.29	0.18	0.28	0.25	0.31	0.3	0.31	-0.36
CalibrationIntercept	0	1.2	0.04	1.49	0.1	0.77	0.04	0.05	-0.32	-2
CalibrationSlope	0.98	0.99	1.16	1.02	0.98	0.98	0.99	1	1.29	9.46
CohenKappa	0.22	0	0.24	0	0.35	0.07	0	0.21	0.12	0
CohenKappa@90Spec	0.2	0.16	0.16	0.16	0.15	0.14	0.13	0.14	0.16	0.22
CohenKappa@95Spec	0.55	0.26	0.26	0.26	0.25	0.24	0.23	0.25	0.26	0.27
CohenKappa@99Spec	0.55	0.54	0.54	0.54	0.54	0.54	0.54	0.54	0.54	0.54
CohenKappa@top1%	0.42	0.42	0.44	0.44	0.43	0.42	0.4	0.43	0.45	0.45
CohenKappa@top2%	0.51	0.52	0.52	0.52	0.52	0.52	0.51	0.52	0.52	0.53
CohenKappa@top5%	0.27	0.29	0.29	0.3	0.29	0.27	0.26	0.28	0.3	0.3
CoxSnellPseudoR2	0.06	0.05	0.06	0.05	0.06	0.05	0.05	0.06	0.06	-0.1
DOR	82.86		97.42	52.26	100.85	70.66		101.93	93.63
DOR@90Spec	39.04	46.45	50.63	48.78	40.15	29.03	22.29	28.68	49.22	59.75
DOR@95Spec	209.76	65.99	70.81	68.34	58.57	50.47	41.32	53.84	72.83	73.25
DOR@99Spec	209.76	200.43	204.8	203.69	202.59	200.43	200.43	201.51	202.59	201.51
DOR@top1%	118.01	117.08	130.9	128.83	122.81	114.32	106.44	124.78	136.25	142.98
DOR@top2%	171.2	177.05	183.15	181.91	180.68	177.05	172.35	185.67	188.23	190.84
DOR@top5%	53.09	75.69	77.3	78.4	68.34	56.07	48.85	63.59	85.52	82.44
DiscriminationSlope	0.32	0.14	0.26	0.12	0.3	0.2	0.3	0.3	0.27	0.04
ECE	0	0.01	0	0.01	0	0.01	0	0	0.01	0.08
F1	0.23	0	0.25	0	0.35	0.07	0	0.21	0.12	0
F1@90Spec	0.22	0.18	0.18	0.17	0.17	0.16	0.15	0.16	0.17	0.23
F1@95Spec	0.55	0.27	0.28	0.27	0.27	0.26	0.24	0.26	0.28	0.28
F1@99Spec	0.55	0.55	0.55	0.55	0.55	0.55	0.55	0.55	0.55	0.55
F1@top1%	0.43	0.43	0.44	0.44	0.43	0.42	0.41	0.44	0.45	0.46
F1@top2%	0.52	0.52	0.53	0.53	0.53	0.52	0.52	0.53	0.53	0.53
F1@top5%	0.28	0.31	0.31	0.31	0.3	0.29	0.27	0.3	0.32	0.31
LogLoss	2548	2736.16	2498.54	2952.71	2542.65	2738.44	2629.95	2611.07	2549.2	7679.34
MAPE	0.02	0.01	0.02	0.01	0.02	0.01	0.02	0.02	0.02	0.1
MCC	0.26	0	0.28	0.03	0.36	0.13	0	0.26	0.19	0
MCC@90Spec	0.29	0.27	0.27	0.27	0.26	0.24	0.22	0.24	0.27	0.32
MCC@95Spec	0.56	0.34	0.35	0.35	0.33	0.32	0.3	0.33	0.35	0.35
MCC@99Spec	0.56	0.55	0.55	0.55	0.55	0.55	0.55	0.55	0.55	0.55
MCC@top1%	0.42	0.42	0.44	0.44	0.43	0.42	0.41	0.43	0.45	0.46
MCC@top2%	0.52	0.53	0.53	0.53	0.53	0.53	0.53	0.54	0.54	0.54
MCC@top5%	0.34	0.37	0.37	0.37	0.36	0.34	0.33	0.35	0.38	0.38
McFaddenPseudoR2	0.44	0.39	0.45	0.35	0.44	0.39	0.42	0.42	0.44	-0.7
NNE	2.1		1.96	2.5	2.07	2.15		1.88	1.9
NNE@90Spec	7.8	10.02	10.21	10.26	10.57	11.25	11.98	11.27	10.25	7.31
NNE@95Spec	2.12	6.04	5.96	6	6.18	6.38	6.71	6.28	5.93	5.8
NNE@99Spec	2.12	2.17	2.16	2.16	2.16	2.17	2.17	2.17	2.16	2.17
NNE@top1%	2.07	2.07	1.99	2	2.04	2.09	2.16	2.02	1.96	1.92
NNE@top2%	2.37	2.35	2.32	2.33	2.33	2.35	2.36	2.32	2.31	2.3
NNE@top5%	5.67	5.19	5.16	5.15	5.31	5.59	5.81	5.41	5.05	5.09
NPV	0.99	0.99	0.99	0.99	0.99	0.99	0.99	0.99	0.99	0.99
NPV@90Spec	1	1	1	1	1	1	1	1	1	1
NPV@95Spec	1	1	1	1	1	1	1	1	1	1
NPV@99Spec	1	1	1	1	1	1	1	1	1	1
NPV@top1%	0.99	0.99	0.99	0.99	0.99	0.99	0.99	0.99	0.99	0.99
NPV@top2%	1	1	1	1	1	1	1	1	1	1
NPV@top5%	1	1	1	1	1	1	1	1	1	1
NPVHiCI	0.99	0.99	0.99	0.99	0.99	0.99	0.99	0.99	0.99	0.99
NPVHiCI@90Spec	1	1	1	1	1	1	1	1	1	1
NPVHiCI@95Spec	1	1	1	1	1	1	1	1	1	1
NPVHiCI@99Spec	1	1	1	1	1	1	1	1	1	1
NPVHiCI@top1%	0.99	0.99	0.99	0.99	0.99	0.99	0.99	0.99	0.99	0.99
NPVHiCI@top2%	1	1	1	1	1	1	1	1	1	1
NPVHiCI@top5%	1	1	1	1	1	1	1	1	1	1
NPVLoCI	0.99	0.99	0.99	0.99	0.99	0.99	0.99	0.99	0.99	0.99
NPVLoCI@90Spec	1	1	1	1	1	1	1	1	1	1
NPVLoCI@95Spec	1	1	1	1	1	1	1	1	1	1
NPVLoCI@99Spec	1	1	1	1	1	1	1	1	1	1
NPVLoCI@top1%	0.99	0.99	0.99	0.99	0.99	0.99	0.99	0.99	0.99	0.99
NPVLoCI@top2%	1	1	1	1	1	1	1	1	1	1
NPVLoCI@top5%	1	1	1	1	1	1	1	1	1	1
NagelkerkePseudoR2	0.45	0.41	0.46	0.36	0.45	0.41	0.43	0.44	0.45	-0.79
NetBenefit	0	0	0	0	0	0	0	0	0	0
NetBenefit@90Spec	-0.05	-0.08	-0.09	-0.09	-0.09	-0.09	-0.09	-0.09	-0.09	-0.05
NetBenefit@95Spec	0	-0.04	-0.04	-0.04	-0.04	-0.04	-0.04	-0.04	-0.04	-0.04
NetBenefit@99Spec	0	0	0	0	0	0	0	0	0	0
NetBenefit@top1%	0	0	0	0	0	0	0	0	0	0
NetBenefit@top2%	0.01	0.01	0.01	0.01	0.01	0.01	0.01	0.01	0.01	0.01
NetBenefit@top5%	0	0.01	0.01	0.01	0.01	0	0	0.01	0.01	0.01
OERatio	1	2.5	1.03	3.03	1.07	1.71	1.03	1.03	0.77	0.15
Precision	0.48		0.51	0.4	0.48	0.46		0.53	0.53
Precision@90Spec	0.13	0.1	0.1	0.1	0.09	0.09	0.08	0.09	0.1	0.14
Precision@95Spec	0.47	0.17	0.17	0.17	0.16	0.16	0.15	0.16	0.17	0.17
Precision@99Spec	0.47	0.46	0.46	0.46	0.46	0.46	0.46	0.46	0.46	0.46
Precision@top1%	0.48	0.48	0.5	0.5	0.49	0.48	0.46	0.49	0.51	0.52
Precision@top2%	0.42	0.43	0.43	0.43	0.43	0.43	0.42	0.43	0.43	0.43
Precision@top5%	0.18	0.19	0.19	0.19	0.19	0.18	0.17	0.18	0.2	0.2
PrecisionHiCI	0.54		0.57	0.77	0.53	0.58		0.6	0.62
PrecisionHiCI@90Spec	0.14	0.11	0.11	0.1	0.1	0.1	0.09	0.1	0.1	0.15
PrecisionHiCI@95Spec	0.5	0.18	0.18	0.18	0.17	0.17	0.16	0.17	0.18	0.18
PrecisionHiCI@99Spec	0.5	0.49	0.49	0.49	0.49	0.49	0.49	0.49	0.49	0.49
PrecisionHiCI@top1%	0.52	0.52	0.54	0.54	0.53	0.52	0.5	0.53	0.55	0.56
PrecisionHiCI@top2%	0.45	0.45	0.46	0.46	0.46	0.45	0.45	0.46	0.46	0.46
PrecisionHiCI@top5%	0.19	0.21	0.21	0.21	0.2	0.19	0.19	0.2	0.21	0.21
PrecisionLoCI	0.42		0.45	0.12	0.44	0.35		0.46	0.43
PrecisionLoCI@90Spec	0.12	0.09	0.09	0.09	0.09	0.08	0.08	0.08	0.09	0.13
PrecisionLoCI@95Spec	0.44	0.15	0.16	0.16	0.15	0.15	0.14	0.15	0.16	0.16
PrecisionLoCI@99Spec	0.44	0.43	0.44	0.43	0.43	0.43	0.43	0.43	0.43	0.43
PrecisionLoCI@top1%	0.45	0.44	0.47	0.46	0.45	0.44	0.43	0.46	0.47	0.48
PrecisionLoCI@top2%	0.4	0.4	0.4	0.4	0.4	0.4	0.4	0.41	0.41	0.41
PrecisionLoCI@top5%	0.16	0.18	0.18	0.18	0.18	0.17	0.16	0.17	0.18	0.18
Recall	0.15	0	0.16	0	0.28	0.04	0	0.13	0.07	0
Recall@90Spec	0.72	0.83	0.85	0.84	0.82	0.76	0.71	0.76	0.85	0.81
Recall@95Spec	0.67	0.78	0.79	0.78	0.76	0.73	0.68	0.74	0.79	0.79
Recall@99Spec	0.67	0.67	0.67	0.67	0.67	0.67	0.67	0.67	0.67	0.67
Recall@top1%	0.38	0.38	0.4	0.4	0.39	0.38	0.37	0.39	0.4	0.41
Recall@top2%	0.67	0.68	0.68	0.68	0.68	0.68	0.67	0.68	0.69	0.69
Recall@top5%	0.7	0.76	0.77	0.77	0.75	0.71	0.68	0.73	0.78	0.78
RecallHiCI	0.17	0	0.19	0.01	0.31	0.05	0	0.16	0.09	0
RecallHiCI@90Spec	0.75	0.85	0.87	0.87	0.84	0.79	0.74	0.79	0.87	0.83
RecallHiCI@95Spec	0.7	0.8	0.81	0.81	0.78	0.76	0.72	0.77	0.82	0.81
RecallHiCI@99Spec	0.7	0.7	0.71	0.7	0.7	0.7	0.7	0.7	0.7	0.7
RecallHiCI@top1%	0.42	0.41	0.43	0.43	0.42	0.41	0.4	0.42	0.44	0.45
RecallHiCI@top2%	0.7	0.71	0.71	0.71	0.71	0.71	0.7	0.71	0.72	0.72
RecallHiCI@top5%	0.73	0.79	0.79	0.8	0.77	0.74	0.71	0.76	0.81	0.8
RecallLoCI	0.13	0	0.14	0	0.25	0.03	0	0.11	0.05	0
RecallLoCI@90Spec	0.69	0.8	0.82	0.82	0.79	0.73	0.68	0.73	0.82	0.78
RecallLoCI@95Spec	0.64	0.75	0.76	0.75	0.72	0.7	0.65	0.71	0.76	0.76
RecallLoCI@99Spec	0.64	0.64	0.64	0.64	0.64	0.64	0.64	0.64	0.64	0.64
RecallLoCI@top1%	0.35	0.35	0.37	0.36	0.36	0.35	0.34	0.36	0.37	0.38
RecallLoCI@top2%	0.64	0.64	0.65	0.65	0.65	0.64	0.64	0.65	0.65	0.66
RecallLoCI@top5%	0.67	0.73	0.74	0.74	0.72	0.68	0.65	0.7	0.75	0.75
Specificity	1	1	1	1	1	1	1	1	1	1
Specificity@90Spec	0.94	0.9	0.9	0.9	0.9	0.9	0.9	0.9	0.9	0.93
Specificity@95Spec	0.99	0.95	0.95	0.95	0.95	0.95	0.95	0.95	0.95	0.95
Specificity@99Spec	0.99	0.99	0.99	0.99	0.99	0.99	0.99	0.99	0.99	0.99
Specificity@top1%	0.99	0.99	0.99	0.99	0.99	0.99	0.99	0.99	1	1
Specificity@top2%	0.99	0.99	0.99	0.99	0.99	0.99	0.99	0.99	0.99	0.99
Specificity@top5%	0.96	0.96	0.96	0.96	0.96	0.96	0.96	0.96	0.96	0.96
SpecificityHiCI	1	1	1	1	1	1	1	1	1	1
SpecificityHiCI@90Spec	0.94	0.91	0.9	0.9	0.9	0.9	0.9	0.9	0.9	0.94
SpecificityHiCI@95Spec	0.99	0.95	0.95	0.95	0.95	0.95	0.95	0.95	0.95	0.95
SpecificityHiCI@99Spec	0.99	0.99	0.99	0.99	0.99	0.99	0.99	0.99	0.99	0.99
SpecificityHiCI@top1%	1	1	1	1	1	1	1	1	1	1
SpecificityHiCI@top2%	0.99	0.99	0.99	0.99	0.99	0.99	0.99	0.99	0.99	0.99
SpecificityHiCI@top5%	0.96	0.96	0.96	0.96	0.96	0.96	0.96	0.96	0.96	0.96
SpecificityLoCI	1	1	1	1	1	1	1	1	1	1
SpecificityLoCI@90Spec	0.94	0.9	0.9	0.9	0.9	0.9	0.9	0.9	0.9	0.93
SpecificityLoCI@95Spec	0.99	0.95	0.95	0.95	0.95	0.95	0.95	0.95	0.95	0.95
SpecificityLoCI@99Spec	0.99	0.99	0.99	0.99	0.99	0.99	0.99	0.99	0.99	0.99
SpecificityLoCI@top1%	0.99	0.99	0.99	0.99	0.99	0.99	0.99	0.99	0.99	0.99
SpecificityLoCI@top2%	0.99	0.99	0.99	0.99	0.99	0.99	0.99	0.99	0.99	0.99
SpecificityLoCI@top5%	0.96	0.96	0.96	0.96	0.96	0.96	0.96	0.96	0.96	0.96
StandardizedNetBenefit	0.13	0	0.15	0	0.25	0.03	0	0.12	0.06	0
StandardizedNetBenefit@90Spec	-4.2	-6.66	-6.97	-6.98	-7	-7.06	-7.11	-7.06	-6.98	-4.28
StandardizedNetBenefit@95Spec	-0.08	-3.13	-3.12	-3.13	-3.16	-3.18	-3.22	-3.16	-3.12	-3
StandardizedNetBenefit@99Spec	-0.08	-0.11	-0.11	-0.11	-0.11	-0.11	-0.11	-0.11	-0.11	-0.11
StandardizedNetBenefit@top1%	0.34	0.34	0.36	0.36	0.35	0.34	0.32	0.35	0.37	0.37
StandardizedNetBenefit@top2%	0.58	0.58	0.59	0.59	0.59	0.58	0.58	0.59	0.6	0.6
StandardizedNetBenefit@top5%	0.37	0.44	0.45	0.45	0.42	0.38	0.35	0.41	0.47	0.46
YoudenIndex	0.15	0	0.16	0	0.27	0.04	0	0.13	0.07	0
YoudenIndex@90Spec	0.66	0.74	0.75	0.74	0.72	0.66	0.61	0.66	0.75	0.74
YoudenIndex@95Spec	0.66	0.73	0.74	0.73	0.71	0.68	0.63	0.69	0.74	0.74
YoudenIndex@99Spec	0.66	0.66	0.66	0.66	0.66	0.66	0.66	0.66	0.66	0.66
YoudenIndex@top1%	0.38	0.38	0.39	0.39	0.38	0.37	0.36	0.39	0.4	0.41
YoudenIndex@top2%	0.66	0.66	0.67	0.67	0.67	0.66	0.66	0.67	0.67	0.68
YoudenIndex@top5%	0.66	0.72	0.73	0.73	0.7	0.67	0.64	0.69	0.74	0.74

### Sheet: Definitions
Supplementary Table S5. Performance statistics of point prediction of suicidal behavior In patients with bipolar depression using EHR data after model ablation.
Name / Acronym	Description
Algorithms
ANN	Artificial Neural Network (also known as feedforward neural model or multilayer perceptron)
EN	Elastic Net
LR	Logistic Regression
SVM	Support Vector Machine
XGB	Extreme Gradient Boosting
Metrics
#FN	Number of False Negatives (FN)
#FP	Number of False Positives (FP)
#TN	Number of True Negatives (TN)
#TP	Number of True Positives (TP)
AUPRC	Area Under the Precision-Recall Curve (trade-off between precision and recall)
AUROC	Area Under the Receiver Operating Characteristic curve (trade-off between recall and false positive rate)
Accuracy	Accuracy = (TP + TN) / (TP + TN + FP + FN)
AveragePrecision	Average Precision = sum of (R_k – R_{k-1}) * P_k over k in {0, …, K} distinct decision thresholds where R_k and P_k are the recall and precision at the k-th decision threshold respectively
BalancedAccuracy	Balanced Accuracy = 0.5 * [(TP / (TP + FN)) + (TN / (TN + FP))]
BrierScore	Brier Score = mean of (p_i – y_i)^2 over i in {1, …, N} where N is the sample size, y_i and p_i are the true label and estimated probability of the i-th sample
BrierSkillScore	Brier Skill Score = 1- (Brier Score of the evaluated model / Brier score of the baseline model) where the denominator is defined as (1 / N) * [sum of (y_i – y_mean)^2] over i in {1, …, N} where N is the same size, y_mean is the outcome prevalence, y_i is the true label of the i-th sample
CalibrationIntercept	Calibration Intercept = the intercept α of the calibration model logit(y) = α + β * logit(p) where y is the true labels and p is the estimated probabilities (ideal value = 0)
CalibrationSlope	Calibration Slope = the slope β of the calibration model logit(y) = α + β * logit(p) where y is the true labels and p is the estimated probabilities (ideal value = 1)
CohenKappa	Cohen's kappa measuring inter-rater agreement = (p_0 – p_e) / (1 – p_e) where p_0 = (TP + TN) / N and p_e = [(TP + FP) * (TP + FN) + (FN + TN)* (FP + TN)] / N^2 (with N = sample size)
CoxSnellPseudoR2	Cox–Snell Pseudo R-squared = 1 – (L_0 / L_1)^(2 / N) where L_0 is the likelihood of the null (intercept-only) model, L_1 is that of the evaluated model, and N is the sample size
DOR	Diagnostic Odds Ratio = (TP / FN) / (FP / TN)
DiscriminationSlope	Difference in average predicted probabilities between positive and negative samples
ECE	Expected Calibration Error = sum of (|B_m| / N) * |acc(B_m) – conf(B_m)| over m in {1, 2, …, 10} bins where acc and conf denote empirical accuracy and mean predicted probability within each bin
F1	F1 score = (2 * TP) / (2 * TP + FP + FN)
LogLoss	Logarithmic loss (also known as binary cross-entropy loss) = the negative mean of y_i * log(p_i) + (1 – y_i) * log(1 – p_i) over i in {1, …, N} where N is the sample size, y_i and p_i are the true label and estimated probability of the i-th sample
MAPE	Mean Absolute Prediction Error (for binary outcomes) = mean of |p_i – y_i| over i in {1, …, N} where N is the sample size, y_i and p_i are the true label and estimated probability of the i-th sample
MCC	Matthews Correlation Coefficient = (TP * TN – FP * FN) / sqrt[(TP + FP) * (TP+FN) * (TN+FP) * (TN+FN)]
McFaddenPseudoR2	McFadden Pseudo R-squared = 1 – (log L_1 / log L_0) where L_0 is the likelihood of the null (intercept-only) model and L_1 is that of the evaluated model
NNE	Number Needed to Evaluate = 1 / Precision
NPV	Negative Predictive Value = TN / (TN + FN)
NagelkerkePseudoR2	Nagelkerke pseudo R-squared = Cox–Snell pseudo R-squared / (1 – L_0 ^ (2 / N)) where N is the sample size and L_0 is the likelihood of the null (intercept-only) model
NetBenefit	Net benefit = (TP / N) – (FP / N) * (p_t / (1 – p_t)) where p_t is the decision threshold probability (fixed as 1/11) and N is the sample size
O:Eratio	Observed-to-Expected ratio = (mean of y) / (mean of p) where y and p are the true labels and estimated probabilities respectively
Precision	Precision (also know as PPV or Positive Predictive Value) = TP / (TP + FP)
Recall	Recall (also known as Sensitivity) = TP / (TP + FN)
Specificity	Specificity = TN / (TN + FP)
StandardizedNetBenefit	Standardized Net Benefit = Net benefit / π where π is the outcome prevalence
YoudenIndex	Youden’s Index (= Recall + Specificity – 1)
Suffixes
@90%Spec	Evaluation at the decision threshold defined as the 90-th percentile of the predicted probabilities among samples without the outcome (y=0)
@95%Spec	Evaluation at the decision threshold defined as the 95-th percentile of the predicted probabilities among samples without the outcome (y=0)
@99%Spec	Evaluation at the decision threshold defined as the 99-th percentile of the predicted probabilities among samples without the outcome (y=0)
@top1%	Evaluation in which only the top 1% of samples ranked by predicted probability are flagged as positive, while all remaining samples are treated as negative
@top2%	Evaluation in which only the top 2% of samples ranked by predicted probability are flagged as positive, while all remaining samples are treated as negative
@top5%	Evaluation in which only the top 5% of samples ranked by predicted probability are flagged as positive, while all remaining samples are treated as negative
HiCI	Upper bound of the 95% confidence interval for the estimated metric, computed using the Wilson score interval
LoCI	Lower bound of the 95% confidence interval for the estimated metric, computed using the Wilson score interval
