## Supplemental Table S6 for "Precision stratification of risk for suicidal behavior in people with bipolar depression"

### Sheet: Statistics
Supplementary Table S6. Performance statistics of point prediction of suicidal behavior In patients with bipolar depression using EHR data before model ablation.
Performance metrics were shown for models predicting 30-day risk for suicidal behavior (SB) using a single set of EHR features. The best performance achieved from cost-sensitive learning and standard learning were reported separately. Features were zero-imputed with additional binary indication for data missingness. All metrics were reported from out-of-sample testing using models trained in data…
Algorithm	ANN		EN		LR		SVM		XGB
Learning method	Standard	Cost-sensitive	Standard	Cost-sensitive	Standard	Cost-sensitive	Standard	Cost-sensitive	Standard	Cost-sensitive
#FN	631	841	712	800	585	754	626	609	576	841
#FN@90Spec	121	122	130	117	129	131	124	141	126	125
#FN@95Spec	172	179	177	182	189	192	179	184	168	171
#FN@99Spec	283	280	276	273	277	276	275	275	276	277
#FN@top1%	484	499	505	500	500	497	492	485	477	482
#FN@top2%	268	272	269	269	268	267	265	264	262	266
#FN@top5%	192	199	197	194	201	206	193	200	187	181
#FP	164	0	130	40	224	72	182	199	208	0
#FP@90Spec	6578	6578	6577	6578	6578	6578	6578	6578	6578	6577
#FP@95Spec	3289	3289	3289	3289	3289	3289	3289	3289	3289	3289
#FP@99Spec	658	658	658	658	658	658	658	658	658	658
#FP@top1%	309	324	330	325	325	322	317	310	302	307
#FP@top2%	759	763	760	760	759	758	756	755	753	757
#FP@top5%	2682	2689	2687	2684	2691	2696	2683	2690	2677	2671
#TN	65614	65778	65648	65738	65554	65706	65596	65579	65570	65778
#TN@90Spec	59200	59200	59201	59200	59200	59200	59200	59200	59200	59201
#TN@95Spec	62489	62489	62489	62489	62489	62489	62489	62489	62489	62489
#TN@99Spec	65120	65120	65120	65120	65120	65120	65120	65120	65120	65120
#TN@top1%	65469	65454	65448	65453	65453	65456	65461	65468	65476	65471
#TN@top2%	65019	65015	65018	65018	65019	65020	65022	65023	65025	65021
#TN@top5%	63096	63089	63091	63094	63087	63082	63095	63088	63101	63107
#TP	210	0	129	41	256	87	215	232	265	0
#TP@90Spec	720	719	711	724	712	710	717	700	715	716
#TP@95Spec	669	662	664	659	652	649	662	657	673	670
#TP@99Spec	558	561	565	568	564	565	566	566	565	564
#TP@top1%	357	342	336	341	341	344	349	356	364	359
#TP@top2%	573	569	572	572	573	574	576	577	579	575
#TP@top5%	649	642	644	647	640	635	648	641	654	660
AUPRC	0.41	0.4	0.38	0.39	0.39	0.4	0.4	0.4	0.42	0.42
AUROC	0.94	0.94	0.94	0.94	0.94	0.93	0.93	0.92	0.95	0.94
Accuracy	0.99	0.99	0.99	0.99	0.99	0.99	0.99	0.99	0.99	0.99
Accuracy@90Spec	0.9	0.9	0.9	0.9	0.9	0.9	0.9	0.9	0.9	0.9
Accuracy@95Spec	0.95	0.95	0.95	0.95	0.95	0.95	0.95	0.95	0.95	0.95
Accuracy@99Spec	0.99	0.99	0.99	0.99	0.99	0.99	0.99	0.99	0.99	0.99
Accuracy@top1%	0.99	0.99	0.99	0.99	0.99	0.99	0.99	0.99	0.99	0.99
Accuracy@top2%	0.98	0.98	0.98	0.98	0.98	0.98	0.98	0.98	0.98	0.98
Accuracy@top5%	0.96	0.96	0.96	0.96	0.96	0.96	0.96	0.96	0.96	0.96
AccuracyHiCI	0.99	0.99	0.99	0.99	0.99	0.99	0.99	0.99	0.99	0.99
AccuracyHiCI@90Spec	0.9	0.9	0.9	0.9	0.9	0.9	0.9	0.9	0.9	0.9
AccuracyHiCI@95Spec	0.95	0.95	0.95	0.95	0.95	0.95	0.95	0.95	0.95	0.95
AccuracyHiCI@99Spec	0.99	0.99	0.99	0.99	0.99	0.99	0.99	0.99	0.99	0.99
AccuracyHiCI@top1%	0.99	0.99	0.99	0.99	0.99	0.99	0.99	0.99	0.99	0.99
AccuracyHiCI@top2%	0.99	0.99	0.99	0.99	0.99	0.99	0.99	0.99	0.99	0.99
AccuracyHiCI@top5%	0.96	0.96	0.96	0.96	0.96	0.96	0.96	0.96	0.96	0.96
AccuracyLoCI	0.99	0.99	0.99	0.99	0.99	0.99	0.99	0.99	0.99	0.99
AccuracyLoCI@90Spec	0.9	0.9	0.9	0.9	0.9	0.9	0.9	0.9	0.9	0.9
AccuracyLoCI@95Spec	0.95	0.95	0.95	0.95	0.95	0.95	0.95	0.95	0.95	0.95
AccuracyLoCI@99Spec	0.98	0.98	0.99	0.99	0.99	0.99	0.99	0.99	0.99	0.99
AccuracyLoCI@top1%	0.99	0.99	0.99	0.99	0.99	0.99	0.99	0.99	0.99	0.99
AccuracyLoCI@top2%	0.98	0.98	0.98	0.98	0.98	0.98	0.98	0.98	0.98	0.98
AccuracyLoCI@top5%	0.96	0.96	0.96	0.96	0.96	0.95	0.96	0.96	0.96	0.96
AveragePrecision	0.42	0.4	0.38	0.39	0.39	0.4	0.4	0.4	0.42	0.43
BalancedAccuracy	0.62	0.5	0.58	0.52	0.65	0.55	0.63	0.64	0.66	0.5
BalancedAccuracy@90Spec	0.88	0.88	0.87	0.88	0.87	0.87	0.88	0.87	0.88	0.88
BalancedAccuracy@95Spec	0.87	0.87	0.87	0.87	0.86	0.86	0.87	0.87	0.88	0.87
BalancedAccuracy@99Spec	0.83	0.83	0.83	0.83	0.83	0.83	0.83	0.83	0.83	0.83
BalancedAccuracy@top1%	0.71	0.7	0.7	0.7	0.7	0.7	0.71	0.71	0.71	0.71
BalancedAccuracy@top2%	0.83	0.83	0.83	0.83	0.83	0.84	0.84	0.84	0.84	0.84
BalancedAccuracy@top5%	0.87	0.86	0.86	0.86	0.86	0.86	0.86	0.86	0.87	0.87
BrierScore	0.01	0.01	0.01	0.01	0.01	0.01	0.01	0.01	0.01	0.01
BrierSkillScore	0.32	0.17	0.29	0.25	0.29	0.26	0.31	0.31	0.32	0.23
CalibrationIntercept	0.01	1.64	0.04	0.75	0.12	0.82	0.09	0.08	0.07	0.19
CalibrationSlope	1.03	0.97	1.16	1.07	0.97	0.99	1	1	0.99	1.49
CohenKappa	0.34	0	0.23	0.09	0.38	0.17	0.34	0.36	0.4	0
CohenKappa@90Spec	0.16	0.16	0.16	0.16	0.16	0.16	0.16	0.15	0.16	0.16
CohenKappa@95Spec	0.26	0.26	0.26	0.26	0.26	0.26	0.26	0.26	0.26	0.26
CohenKappa@99Spec	0.54	0.54	0.54	0.54	0.54	0.54	0.54	0.54	0.54	0.54
CohenKappa@top1%	0.47	0.45	0.44	0.45	0.45	0.45	0.46	0.47	0.48	0.47
CohenKappa@top2%	0.52	0.52	0.52	0.52	0.52	0.52	0.52	0.52	0.53	0.52
CohenKappa@top5%	0.3	0.29	0.29	0.3	0.29	0.29	0.3	0.29	0.3	0.3
CoxSnellPseudoR2	0.06	0.05	0.06	0.06	0.06	0.06	0.06	0.06	0.06	0.05
DOR	133.15		91.49	84.23	128.07	105.3	123.79	125.54	145.03
DOR@90Spec	53.55	53.04	49.23	55.69	49.67	48.78	52.04	44.68	51.07	51.56
DOR@95Spec	73.9	70.27	71.27	68.79	65.54	64.22	70.27	67.84	76.11	74.44
DOR@99Spec	195.14	198.29	202.59	205.91	201.51	202.59	203.69	203.69	202.59	201.51
DOR@top1%	156.28	138.46	131.96	137.35	137.35	140.7	146.48	155.02	165.45	158.84
DOR@top2%	183.15	178.25	181.91	181.91	183.15	184.41	186.95	188.23	190.84	185.67
DOR@top5%	79.52	75.69	76.76	78.4	74.65	72.13	78.96	75.17	82.44	86.15
DiscriminationSlope	0.31	0.11	0.26	0.19	0.31	0.21	0.31	0.31	0.32	0.15
ECE	0	0.01	0	0.01	0	0.01	0	0	0	0.01
F1	0.35	0	0.23	0.09	0.39	0.17	0.35	0.36	0.4	0
F1@90Spec	0.18	0.18	0.17	0.18	0.18	0.17	0.18	0.17	0.18	0.18
F1@95Spec	0.28	0.28	0.28	0.28	0.27	0.27	0.28	0.27	0.28	0.28
F1@99Spec	0.54	0.54	0.55	0.55	0.55	0.55	0.55	0.55	0.55	0.55
F1@top1%	0.47	0.45	0.45	0.45	0.45	0.46	0.46	0.47	0.48	0.48
F1@top2%	0.53	0.52	0.53	0.53	0.53	0.53	0.53	0.53	0.53	0.53
F1@top5%	0.31	0.31	0.31	0.31	0.31	0.3	0.31	0.31	0.31	0.32
LogLoss	2358.58	2936.26	2501.88	2594.33	2454.48	2606.94	2513.54	2518.95	2330.1	2696.88
MAPE	0.02	0.01	0.02	0.01	0.02	0.01	0.02	0.02	0.02	0.02
MCC	0.37	0	0.27	0.15	0.4	0.23	0.37	0.38	0.41	0
MCC@90Spec	0.27	0.27	0.27	0.27	0.27	0.27	0.27	0.26	0.27	0.27
MCC@95Spec	0.35	0.35	0.35	0.35	0.34	0.34	0.35	0.35	0.35	0.35
MCC@99Spec	0.55	0.55	0.55	0.55	0.55	0.55	0.55	0.55	0.55	0.55
MCC@top1%	0.47	0.45	0.44	0.45	0.45	0.45	0.46	0.47	0.48	0.47
MCC@top2%	0.53	0.53	0.53	0.53	0.53	0.54	0.54	0.54	0.54	0.54
MCC@top5%	0.37	0.37	0.37	0.37	0.37	0.37	0.37	0.37	0.38	0.38
McFaddenPseudoR2	0.48	0.35	0.45	0.43	0.46	0.42	0.44	0.44	0.48	0.4
NNE	1.78		2.01	1.98	1.88	1.83	1.85	1.86	1.78
NNE@90Spec	10.14	10.15	10.25	10.09	10.24	10.26	10.17	10.4	10.2	10.19
NNE@95Spec	5.92	5.97	5.95	5.99	6.04	6.07	5.97	6.01	5.89	5.91
NNE@99Spec	2.18	2.17	2.16	2.16	2.17	2.16	2.16	2.16	2.16	2.17
NNE@top1%	1.87	1.95	1.98	1.95	1.95	1.94	1.91	1.87	1.83	1.86
NNE@top2%	2.32	2.34	2.33	2.33	2.32	2.32	2.31	2.31	2.3	2.32
NNE@top5%	5.13	5.19	5.17	5.15	5.2	5.25	5.14	5.2	5.09	5.05
NPV	0.99	0.99	0.99	0.99	0.99	0.99	0.99	0.99	0.99	0.99
NPV@90Spec	1	1	1	1	1	1	1	1	1	1
NPV@95Spec	1	1	1	1	1	1	1	1	1	1
NPV@99Spec	1	1	1	1	1	1	1	1	1	1
NPV@top1%	0.99	0.99	0.99	0.99	0.99	0.99	0.99	0.99	0.99	0.99
NPV@top2%	1	1	1	1	1	1	1	1	1	1
NPV@top5%	1	1	1	1	1	1	1	1	1	1
NPVHiCI	0.99	0.99	0.99	0.99	0.99	0.99	0.99	0.99	0.99	0.99
NPVHiCI@90Spec	1	1	1	1	1	1	1	1	1	1
NPVHiCI@95Spec	1	1	1	1	1	1	1	1	1	1
NPVHiCI@99Spec	1	1	1	1	1	1	1	1	1	1
NPVHiCI@top1%	0.99	0.99	0.99	0.99	0.99	0.99	0.99	0.99	0.99	0.99
NPVHiCI@top2%	1	1	1	1	1	1	1	1	1	1
NPVHiCI@top5%	1	1	1	1	1	1	1	1	1	1
NPVLoCI	0.99	0.99	0.99	0.99	0.99	0.99	0.99	0.99	0.99	0.99
NPVLoCI@90Spec	1	1	1	1	1	1	1	1	1	1
NPVLoCI@95Spec	1	1	1	1	1	1	1	1	1	1
NPVLoCI@99Spec	1	1	1	1	1	1	1	1	1	1
NPVLoCI@top1%	0.99	0.99	0.99	0.99	0.99	0.99	0.99	0.99	0.99	0.99
NPVLoCI@top2%	1	1	1	1	1	1	1	1	1	1
NPVLoCI@top5%	1	1	1	1	1	1	1	1	1	1
NagelkerkePseudoR2	0.49	0.36	0.46	0.44	0.47	0.44	0.46	0.46	0.5	0.42
NetBenefit	0	0	0	0	0	0	0	0	0	0
NetBenefit@90Spec	-0.09	-0.09	-0.09	-0.09	-0.09	-0.09	-0.09	-0.09	-0.09	-0.09
NetBenefit@95Spec	-0.04	-0.04	-0.04	-0.04	-0.04	-0.04	-0.04	-0.04	-0.04	-0.04
NetBenefit@99Spec	0	0	0	0	0	0	0	0	0	0
NetBenefit@top1%	0	0	0	0	0	0	0	0	0.01	0
NetBenefit@top2%	0.01	0.01	0.01	0.01	0.01	0.01	0.01	0.01	0.01	0.01
NetBenefit@top5%	0.01	0.01	0.01	0.01	0.01	0.01	0.01	0.01	0.01	0.01
O:ERatio	1	3.49	1.03	1.72	1.08	1.72	1.06	1.05	1.05	1.19
Precision	0.56	0	0.5	0.51	0.53	0.55	0.54	0.54	0.56	0
Precision@90Spec	0.1	0.1	0.1	0.1	0.1	0.1	0.1	0.1	0.1	0.1
Precision@95Spec	0.17	0.17	0.17	0.17	0.17	0.16	0.17	0.17	0.17	0.17
Precision@99Spec	0.46	0.46	0.46	0.46	0.46	0.46	0.46	0.46	0.46	0.46
Precision@top1%	0.54	0.51	0.5	0.51	0.51	0.52	0.52	0.53	0.55	0.54
Precision@top2%	0.43	0.43	0.43	0.43	0.43	0.43	0.43	0.43	0.43	0.43
Precision@top5%	0.19	0.19	0.19	0.19	0.19	0.19	0.19	0.19	0.2	0.2
PrecisionHiCI	0.61		0.56	0.61	0.58	0.62	0.59	0.58	0.6
PrecisionHiCI@90Spec	0.11	0.11	0.1	0.11	0.1	0.1	0.11	0.1	0.11	0.11
PrecisionHiCI@95Spec	0.18	0.18	0.18	0.18	0.18	0.18	0.18	0.18	0.18	0.18
PrecisionHiCI@99Spec	0.49	0.49	0.49	0.49	0.49	0.49	0.49	0.49	0.49	0.49
PrecisionHiCI@top1%	0.57	0.55	0.54	0.55	0.55	0.55	0.56	0.57	0.58	0.58
PrecisionHiCI@top2%	0.46	0.45	0.46	0.46	0.46	0.46	0.46	0.46	0.46	0.46
PrecisionHiCI@top5%	0.21	0.21	0.21	0.21	0.21	0.2	0.21	0.21	0.21	0.21
PrecisionLoCI	0.51		0.44	0.4	0.49	0.47	0.49	0.49	0.52
PrecisionLoCI@90Spec	0.09	0.09	0.09	0.09	0.09	0.09	0.09	0.09	0.09	0.09
PrecisionLoCI@95Spec	0.16	0.16	0.16	0.16	0.15	0.15	0.16	0.16	0.16	0.16
PrecisionLoCI@99Spec	0.43	0.43	0.43	0.44	0.43	0.43	0.43	0.43	0.43	0.43
PrecisionLoCI@top1%	0.5	0.48	0.47	0.47	0.47	0.48	0.49	0.5	0.51	0.5
PrecisionLoCI@top2%	0.4	0.4	0.4	0.4	0.4	0.4	0.41	0.41	0.41	0.41
PrecisionLoCI@top5%	0.18	0.18	0.18	0.18	0.18	0.18	0.18	0.18	0.18	0.18
Recall	0.25	0	0.15	0.05	0.3	0.1	0.26	0.28	0.32	0
Recall@90Spec	0.86	0.85	0.85	0.86	0.85	0.84	0.85	0.83	0.85	0.85
Recall@95Spec	0.8	0.79	0.79	0.78	0.78	0.77	0.79	0.78	0.8	0.8
Recall@99Spec	0.66	0.67	0.67	0.68	0.67	0.67	0.67	0.67	0.67	0.67
Recall@top1%	0.42	0.41	0.4	0.41	0.41	0.41	0.41	0.42	0.43	0.43
Recall@top2%	0.68	0.68	0.68	0.68	0.68	0.68	0.68	0.69	0.69	0.68
Recall@top5%	0.77	0.76	0.77	0.77	0.76	0.76	0.77	0.76	0.78	0.78
RecallHiCI	0.28	0	0.18	0.07	0.34	0.13	0.29	0.31	0.35	0
RecallHiCI@90Spec	0.88	0.88	0.87	0.88	0.87	0.87	0.87	0.86	0.87	0.87
RecallHiCI@95Spec	0.82	0.81	0.82	0.81	0.8	0.8	0.81	0.81	0.83	0.82
RecallHiCI@99Spec	0.69	0.7	0.7	0.71	0.7	0.7	0.7	0.7	0.7	0.7
RecallHiCI@top1%	0.46	0.44	0.43	0.44	0.44	0.44	0.45	0.46	0.47	0.46
RecallHiCI@top2%	0.71	0.71	0.71	0.71	0.71	0.71	0.72	0.72	0.72	0.71
RecallHiCI@top5%	0.8	0.79	0.79	0.8	0.79	0.78	0.8	0.79	0.8	0.81
RecallLoCI	0.22	0	0.13	0.04	0.27	0.08	0.23	0.25	0.28	0
RecallLoCI@90Spec	0.83	0.83	0.82	0.84	0.82	0.82	0.83	0.81	0.82	0.83
RecallLoCI@95Spec	0.77	0.76	0.76	0.75	0.75	0.74	0.76	0.75	0.77	0.77
RecallLoCI@99Spec	0.63	0.63	0.64	0.64	0.64	0.64	0.64	0.64	0.64	0.64
RecallLoCI@top1%	0.39	0.37	0.37	0.37	0.37	0.38	0.38	0.39	0.4	0.39
RecallLoCI@top2%	0.65	0.64	0.65	0.65	0.65	0.65	0.65	0.65	0.66	0.65
RecallLoCI@top5%	0.74	0.73	0.74	0.74	0.73	0.72	0.74	0.73	0.75	0.76
Specificity	1	1	1	1	1	1	1	1	1	1
Specificity@90Spec	0.9	0.9	0.9	0.9	0.9	0.9	0.9	0.9	0.9	0.9
Specificity@95Spec	0.95	0.95	0.95	0.95	0.95	0.95	0.95	0.95	0.95	0.95
Specificity@99Spec	0.99	0.99	0.99	0.99	0.99	0.99	0.99	0.99	0.99	0.99
Specificity@top1%	1	1	0.99	1	1	1	1	1	1	1
Specificity@top2%	0.99	0.99	0.99	0.99	0.99	0.99	0.99	0.99	0.99	0.99
Specificity@top5%	0.96	0.96	0.96	0.96	0.96	0.96	0.96	0.96	0.96	0.96
SpecificityHiCI	1	1	1	1	1	1	1	1	1	1
SpecificityHiCI@90Spec	0.9	0.9	0.9	0.9	0.9	0.9	0.9	0.9	0.9	0.9
SpecificityHiCI@95Spec	0.95	0.95	0.95	0.95	0.95	0.95	0.95	0.95	0.95	0.95
SpecificityHiCI@99Spec	0.99	0.99	0.99	0.99	0.99	0.99	0.99	0.99	0.99	0.99
SpecificityHiCI@top1%	1	1	1	1	1	1	1	1	1	1
SpecificityHiCI@top2%	0.99	0.99	0.99	0.99	0.99	0.99	0.99	0.99	0.99	0.99
SpecificityHiCI@top5%	0.96	0.96	0.96	0.96	0.96	0.96	0.96	0.96	0.96	0.96
SpecificityLoCI	1	1	1	1	1	1	1	1	1	1
SpecificityLoCI@90Spec	0.9	0.9	0.9	0.9	0.9	0.9	0.9	0.9	0.9	0.9
SpecificityLoCI@95Spec	0.95	0.95	0.95	0.95	0.95	0.95	0.95	0.95	0.95	0.95
SpecificityLoCI@99Spec	0.99	0.99	0.99	0.99	0.99	0.99	0.99	0.99	0.99	0.99
SpecificityLoCI@top1%	0.99	0.99	0.99	0.99	0.99	0.99	0.99	0.99	0.99	0.99
SpecificityLoCI@top2%	0.99	0.99	0.99	0.99	0.99	0.99	0.99	0.99	0.99	0.99
SpecificityLoCI@top5%	0.96	0.96	0.96	0.96	0.96	0.96	0.96	0.96	0.96	0.96
StandardizedNetBenefit	0.23	0	0.14	0.04	0.28	0.09	0.23	0.25	0.29	0
StandardizedNetBenefit@90Spec	-6.97	-6.97	-6.98	-6.96	-6.98	-6.98	-6.97	-6.99	-6.97	-6.97
StandardizedNetBenefit@95Spec	-3.12	-3.12	-3.12	-3.13	-3.14	-3.14	-3.12	-3.13	-3.11	-3.11
StandardizedNetBenefit@99Spec	-0.12	-0.12	-0.11	-0.11	-0.11	-0.11	-0.11	-0.11	-0.11	-0.11
StandardizedNetBenefit@top1%	0.39	0.37	0.36	0.37	0.37	0.37	0.38	0.39	0.4	0.39
StandardizedNetBenefit@top2%	0.59	0.59	0.59	0.59	0.59	0.59	0.6	0.6	0.6	0.59
StandardizedNetBenefit@top5%	0.45	0.44	0.45	0.45	0.44	0.43	0.45	0.44	0.46	0.47
YoudenIndex	0.25	0	0.15	0.05	0.3	0.1	0.25	0.27	0.31	0
YoudenIndex@90Spec	0.76	0.75	0.75	0.76	0.75	0.74	0.75	0.73	0.75	0.75
YoudenIndex@95Spec	0.75	0.74	0.74	0.73	0.73	0.72	0.74	0.73	0.75	0.75
YoudenIndex@99Spec	0.65	0.66	0.66	0.67	0.66	0.66	0.66	0.66	0.66	0.66
YoudenIndex@top1%	0.42	0.4	0.39	0.4	0.4	0.4	0.41	0.42	0.43	0.42
YoudenIndex@top2%	0.67	0.66	0.67	0.67	0.67	0.67	0.67	0.67	0.68	0.67
YoudenIndex@top5%	0.73	0.72	0.72	0.73	0.72	0.71	0.73	0.72	0.74	0.74
