## Supplemental Table S7 for "Precision stratification of risk for suicidal behavior in people with bipolar depression"

### Sheet: Statistics
Supplementary Table S7. Sensitivity analysis of data imputation methods for point prediction models.
Performance metrics were shown for models predicting 30-day risk for suicidal behavior (SB) using a single set of EHR features. The best performance achieved from standard learning was reported. Features were imputed using zero-, mean-, and median-imputation with additional binary indication for data missingness. All metrics were reported from out-of-sample testing using models trained in data wi…
Algorithm	ANN			EN			LR			SVM			XGB
Imputation method	Zero	Mean	Median	Zero	Mean	Median	Zero	Mean	Median	Zero	Mean	Median	Zero	Mean	Median
#FN	717	841	841	705	718	721	608	616	619	841	723	841	783	841	765
#FN@90Spec	232	210	224	127	142	143	154	155	154	242	198	242	130	127	127
#FN@95Spec	278	278	278	178	187	185	206	207	204	265	213	261	174	172	168
#FN@99Spec	278	278	278	274	274	277	276	277	277	278	275	278	276	276	275
#FN@top1%	519	525	526	506	501	502	514	516	515	532	527	526	501	492	502
#FN@top2%	278	275	277	268	270	270	270	270	270	277	265	276	264	266	263
#FN@top5%	254	242	244	196	198	200	214	214	213	268	220	264	182	182	179
#FP	137	3	0	130	132	124	249	238	239	0	102	0	52	40	56
#FP@90Spec	4144	5415	3975	6574	6577	6367	6578	6578	6578	6575	6573	6578	6578	6449	6578
#FP@95Spec	629	629	629	3287	3287	3283	3289	3289	3289	3287	3289	3284	3289	3286	3289
#FP@99Spec	629	629	629	658	658	638	658	658	658	658	658	658	658	658	658
#FP@top1%	344	350	351	331	326	327	339	341	340	357	352	351	326	317	327
#FP@top2%	769	766	768	759	761	761	761	761	761	768	756	767	755	757	754
#FP@top5%	2744	2732	2734	2686	2688	2690	2704	2704	2703	2758	2710	2754	2672	2672	2669
#TN	65641	65775	65778	65648	65646	65654	65529	65540	65539	65778	65676	65778	65726	65778	65722
#TN@90Spec	61634	60363	61803	59204	59201	59411	59200	59200	59200	59203	59205	59200	59200	59239	59200
#TN@95Spec	65149	65149	65149	62491	62491	62495	62489	62489	62489	62491	62489	62494	62489	62492	62489
#TN@99Spec	65149	65149	65149	65120	65120	65140	65120	65120	65120	65120	65120	65120	65120	65120	65120
#TN@top1%	65434	65428	65427	65447	65452	65451	65439	65437	65438	65421	65426	65427	65452	65461	65451
#TN@top2%	65009	65012	65010	65019	65017	65017	65017	65017	65017	65010	65022	65011	65023	65021	65024
#TN@top5%	63034	63046	63044	63092	63090	63088	63074	63074	63075	63020	63068	63024	63106	63106	63109
#TP	124	0	0	136	123	120	233	225	222	0	118	0	58	0	76
#TP@90Spec	609	631	617	714	699	698	687	686	687	599	643	599	711	714	714
#TP@95Spec	563	563	563	663	654	656	635	634	637	576	628	580	667	669	673
#TP@99Spec	563	563	563	567	567	564	565	564	564	563	566	563	565	565	566
#TP@top1%	322	316	315	335	340	339	327	325	326	309	314	315	340	349	339
#TP@top2%	563	566	564	573	571	571	571	571	571	564	576	565	577	575	578
#TP@top5%	587	599	597	645	643	641	627	627	628	573	621	577	659	659	662
AUPRC	0.35	0.34	0.4	0.38	0.37	0.37	0.36	0.36	0.36	0.32	0.37	0.33	0.39	0.39	0.41
AUROC	0.89	0.89	0.89	0.94	0.93	0.93	0.93	0.93	0.93	0.85	0.88	0.85	0.94	0.94	0.94
Accuracy	0.99	0.99	0.99	0.99	0.99	0.99	0.99	0.99	0.99	0.99	0.99	0.99	0.99	0.99	0.99
Accuracy@90Spec	0.93	0.92	0.94	0.9	0.9	0.9	0.9	0.9	0.9	0.9	0.9	0.9	0.9	0.9	0.9
Accuracy@95Spec	0.99	0.99	0.99	0.95	0.95	0.95	0.95	0.95	0.95	0.95	0.95	0.95	0.95	0.95	0.95
Accuracy@99Spec	0.99	0.99	0.99	0.99	0.99	0.99	0.99	0.99	0.99	0.99	0.99	0.99	0.99	0.99	0.99
Accuracy@top1%	0.99	0.99	0.99	0.99	0.99	0.99	0.99	0.99	0.99	0.99	0.99	0.99	0.99	0.99	0.99
Accuracy@top2%	0.98	0.98	0.98	0.98	0.98	0.98	0.98	0.98	0.98	0.98	0.98	0.98	0.98	0.98	0.98
Accuracy@top5%	0.95	0.96	0.96	0.96	0.96	0.96	0.96	0.96	0.96	0.95	0.96	0.95	0.96	0.96	0.96
AccuracyHiCI	0.99	0.99	0.99	0.99	0.99	0.99	0.99	0.99	0.99	0.99	0.99	0.99	0.99	0.99	0.99
AccuracyHiCI@90Spec	0.94	0.92	0.94	0.9	0.9	0.9	0.9	0.9	0.9	0.9	0.9	0.9	0.9	0.9	0.9
AccuracyHiCI@95Spec	0.99	0.99	0.99	0.95	0.95	0.95	0.95	0.95	0.95	0.95	0.95	0.95	0.95	0.95	0.95
AccuracyHiCI@99Spec	0.99	0.99	0.99	0.99	0.99	0.99	0.99	0.99	0.99	0.99	0.99	0.99	0.99	0.99	0.99
AccuracyHiCI@top1%	0.99	0.99	0.99	0.99	0.99	0.99	0.99	0.99	0.99	0.99	0.99	0.99	0.99	0.99	0.99
AccuracyHiCI@top2%	0.99	0.99	0.99	0.99	0.99	0.99	0.99	0.99	0.99	0.99	0.99	0.99	0.99	0.99	0.99
AccuracyHiCI@top5%	0.96	0.96	0.96	0.96	0.96	0.96	0.96	0.96	0.96	0.96	0.96	0.96	0.96	0.96	0.96
AccuracyLoCI	0.99	0.99	0.99	0.99	0.99	0.99	0.99	0.99	0.99	0.99	0.99	0.99	0.99	0.99	0.99
AccuracyLoCI@90Spec	0.93	0.91	0.94	0.9	0.9	0.9	0.9	0.9	0.9	0.9	0.9	0.9	0.9	0.9	0.9
AccuracyLoCI@95Spec	0.99	0.99	0.99	0.95	0.95	0.95	0.95	0.95	0.95	0.94	0.95	0.95	0.95	0.95	0.95
AccuracyLoCI@99Spec	0.99	0.99	0.99	0.99	0.99	0.99	0.99	0.99	0.99	0.99	0.99	0.99	0.99	0.99	0.99
AccuracyLoCI@top1%	0.99	0.99	0.99	0.99	0.99	0.99	0.99	0.99	0.99	0.99	0.99	0.99	0.99	0.99	0.99
AccuracyLoCI@top2%	0.98	0.98	0.98	0.98	0.98	0.98	0.98	0.98	0.98	0.98	0.98	0.98	0.98	0.98	0.98
AccuracyLoCI@top5%	0.95	0.95	0.95	0.96	0.96	0.96	0.95	0.95	0.95	0.95	0.95	0.95	0.96	0.96	0.96
AveragePrecision	0.34	0.33	0.35	0.38	0.38	0.37	0.36	0.36	0.36	0.32	0.37	0.33	0.39	0.39	0.41
BalancedAccuracy	0.57	0.5	0.5	0.58	0.57	0.57	0.64	0.63	0.63	0.5	0.57	0.5	0.53	0.5	0.54
BalancedAccuracy@90Spec	0.83	0.83	0.84	0.87	0.87	0.87	0.86	0.86	0.86	0.81	0.83	0.81	0.87	0.88	0.87
BalancedAccuracy@95Spec	0.83	0.83	0.83	0.87	0.86	0.87	0.85	0.85	0.85	0.82	0.85	0.82	0.87	0.87	0.88
BalancedAccuracy@99Spec	0.83	0.83	0.83	0.83	0.83	0.83	0.83	0.83	0.83	0.83	0.83	0.83	0.83	0.83	0.83
BalancedAccuracy@top1%	0.69	0.69	0.68	0.7	0.7	0.7	0.69	0.69	0.69	0.68	0.68	0.68	0.7	0.71	0.7
BalancedAccuracy@top2%	0.83	0.83	0.83	0.83	0.83	0.83	0.83	0.83	0.83	0.83	0.84	0.83	0.84	0.84	0.84
BalancedAccuracy@top5%	0.83	0.84	0.83	0.86	0.86	0.86	0.85	0.85	0.85	0.82	0.85	0.82	0.87	0.87	0.87
BrierScore	0.01	0.01	0.01	0.01	0.01	0.01	0.01	0.01	0.01	0.01	0.01	0.01	0.01	0.01	0.01
BrierSkillScore	0.31	0.31	0.31	0.29	0.29	0.29	0.28	0.28	0.28	0.31	0.31	0.31	0.31	0.23	0.31
CalibrationIntercept	0	0.01	0.01	0.04	0.04	0.04	0.1	0.11	0.11	0.04	0.05	0.05	-0.32	-1.09	-0.34
CalibrationSlope	0.98	0.98	1	1.16	1.16	1.16	0.98	0.98	0.98	0.99	1	0.99	1.29	2.01	1.28
CohenKappa	0.22	0	0	0.24	0.22	0.22	0.35	0.34	0.34	0	0.22	0	0.12	0	0.15
CohenKappa@90Spec	0.2	0.16	0.21	0.16	0.15	0.16	0.15	0.15	0.15	0.13	0.14	0.13	0.16	0.16	0.16
CohenKappa@95Spec	0.55	0.55	0.55	0.26	0.26	0.26	0.25	0.25	0.25	0.23	0.25	0.23	0.26	0.26	0.26
CohenKappa@99Spec	0.55	0.55	0.55	0.54	0.54	0.55	0.54	0.54	0.54	0.54	0.54	0.54	0.54	0.54	0.54
CohenKappa@top1%	0.42	0.41	0.41	0.44	0.45	0.44	0.43	0.42	0.43	0.4	0.41	0.41	0.45	0.46	0.44
CohenKappa@top2%	0.51	0.51	0.51	0.52	0.52	0.52	0.52	0.52	0.52	0.51	0.52	0.51	0.52	0.52	0.52
CohenKappa@top5%	0.27	0.27	0.27	0.29	0.29	0.29	0.29	0.29	0.29	0.26	0.28	0.26	0.3	0.3	0.3
CoxSnellPseudoR2	0.06	0.06	0.06	0.06	0.06	0.06	0.06	0.06	0.06	0.05	0.06	0.05	0.06	0.02	0.06
DOR	82.86	0	---	97.42	85.2	88.12	100.85	100.58	98.35		105.09		93.63		116.59
DOR@90Spec	39.04	33.5	42.83	50.63	44.31	45.55	40.15	39.83	40.15	22.29	29.25	22.28	49.22	51.72	50.6
DOR@95Spec	209.76	209.76	209.76	70.81	66.49	67.5	58.57	58.19	59.33	41.32	56.02	42.29	72.83	73.97	76.11
DOR@99Spec	209.76	209.76	209.76	204.8	204.8	207.89	202.59	201.51	201.51	200.43	203.69	200.43	202.59	202.59	203.69
DOR@top1%	118.01	112.52	111.63	130.9	136.25	135.17	122.81	120.87	121.83	106.44	110.75	111.63	136.25	146.48	135.17
DOR@top2%	171.2	174.68	172.35	183.15	180.68	180.68	180.68	180.68	180.68	172.35	186.95	173.51	188.23	185.67	189.53
DOR@top5%	53.09	57.12	56.42	77.3	76.22	75.17	68.34	68.34	68.8	48.85	65.69	50.02	85.52	85.52	87.45
DiscriminationSlope	0.32	0.32	0.31	0.26	0.25	0.25	0.3	0.3	0.3	0.3	0.31	0.3	0.27	0.2	0.28
ECE	0	0	0	0	0	0	0	0	0	0	0	0	0.01	0.02	0.01
F1	0.23	0	0	0.25	0.22	0.22	0.35	0.35	0.34	0	0.22	0	0.12	0	0.16
F1@90Spec	0.22	0.18	0.23	0.18	0.17	0.18	0.17	0.17	0.17	0.15	0.16	0.15	0.17	0.18	0.18
F1@95Spec	0.55	0.55	0.55	0.28	0.27	0.27	0.27	0.27	0.27	0.24	0.26	0.25	0.28	0.28	0.28
F1@99Spec	0.55	0.55	0.55	0.55	0.55	0.55	0.55	0.55	0.55	0.55	0.55	0.55	0.55	0.55	0.55
F1@top1%	0.43	0.42	0.42	0.44	0.45	0.45	0.43	0.43	0.43	0.41	0.42	0.42	0.45	0.46	0.45
F1@top2%	0.52	0.52	0.52	0.53	0.53	0.53	0.53	0.53	0.53	0.52	0.53	0.52	0.53	0.53	0.53
F1@top5%	0.28	0.29	0.29	0.31	0.31	0.31	0.3	0.3	0.3	0.27	0.3	0.28	0.32	0.32	0.32
LogLoss	2548	2549.76	2550.13	2498.54	2524.01	2527.68	2542.65	2543.85	2544	2629.95	2594.3	2629.96	2549.2	3747.84	2543.46
MAPE	0.02	0.02	0.02	0.02	0.02	0.02	0.02	0.02	0.02	0.02	0.02	0.02	0.02	0.04	0.02
MCC	0.26	0		0.28	0.26	0.26	0.36	0.35	0.35		0.27		0.19		0.22
MCC@90Spec	0.29	0.26	0.3	0.27	0.26	0.27	0.26	0.26	0.26	0.22	0.24	0.22	0.27	0.27	0.27
MCC@95Spec	0.56	0.56	0.56	0.35	0.34	0.35	0.33	0.33	0.34	0.3	0.33	0.31	0.35	0.35	0.35
MCC@99Spec	0.56	0.56	0.56	0.55	0.55	0.55	0.55	0.55	0.55	0.55	0.55	0.55	0.55	0.55	0.55
MCC@top1%	0.42	0.42	0.41	0.44	0.45	0.45	0.43	0.43	0.43	0.41	0.41	0.41	0.45	0.46	0.45
MCC@top2%	0.52	0.53	0.53	0.53	0.53	0.53	0.53	0.53	0.53	0.53	0.54	0.53	0.54	0.54	0.54
MCC@top5%	0.34	0.34	0.34	0.37	0.37	0.37	0.36	0.36	0.36	0.33	0.36	0.33	0.38	0.38	0.38
McFaddenPseudoR2	0.44	0.43	0.43	0.45	0.44	0.44	0.44	0.44	0.44	0.42	0.43	0.42	0.44	0.17	0.44
NNE	2.1			1.96	2.07	2.03	2.07	2.06	2.08		1.86		1.9		1.74
NNE@90Spec	7.8	9.58	7.44	10.21	10.41	10.12	10.57	10.59	10.57	11.98	11.22	11.98	10.25	10.03	10.21
NNE@95Spec	2.12	2.12	2.12	5.96	6.03	6	6.18	6.19	6.16	6.71	6.24	6.66	5.93	5.91	5.89
NNE@99Spec	2.12	2.12	2.12	2.16	2.16	2.13	2.16	2.17	2.17	2.17	2.16	2.17	2.16	2.16	2.16
NNE@top1%	2.07	2.11	2.11	1.99	1.96	1.96	2.04	2.05	2.04	2.16	2.12	2.11	1.96	1.91	1.96
NNE@top2%	2.37	2.35	2.36	2.32	2.33	2.33	2.33	2.33	2.33	2.36	2.31	2.36	2.31	2.32	2.3
NNE@top5%	5.67	5.56	5.58	5.16	5.18	5.2	5.31	5.31	5.3	5.81	5.36	5.77	5.05	5.05	5.03
NPV	0.99	0.99	0.99	0.99	0.99	0.99	0.99	0.99	0.99	0.99	0.99	0.99	0.99	0.99	0.99
NPV@90Spec	1	1	1	1	1	1	1	1	1	1	1	1	1	1	1
NPV@95Spec	1	1	1	1	1	1	1	1	1	1	1	1	1	1	1
NPV@99Spec	1	1	1	1	1	1	1	1	1	1	1	1	1	1	1
NPV@top1%	0.99	0.99	0.99	0.99	0.99	0.99	0.99	0.99	0.99	0.99	0.99	0.99	0.99	0.99	0.99
NPV@top2%	1	1	1	1	1	1	1	1	1	1	1	1	1	1	1
NPV@top5%	1	1	1	1	1	1	1	1	1	1	1	1	1	1	1
NPVHiCI	0.99	0.99	0.99	0.99	0.99	0.99	0.99	0.99	0.99	0.99	0.99	0.99	0.99	0.99	0.99
NPVHiCI@90Spec	1	1	1	1	1	1	1	1	1	1	1	1	1	1	1
NPVHiCI@95Spec	1	1	1	1	1	1	1	1	1	1	1	1	1	1	1
NPVHiCI@99Spec	1	1	1	1	1	1	1	1	1	1	1	1	1	1	1
NPVHiCI@top1%	0.99	0.99	0.99	0.99	0.99	0.99	0.99	0.99	0.99	0.99	0.99	0.99	0.99	0.99	0.99
NPVHiCI@top2%	1	1	1	1	1	1	1	1	1	1	1	1	1	1	1
NPVHiCI@top5%	1	1	1	1	1	1	1	1	1	1	1	1	1	1	1
NPVLoCI	0.99	0.99	0.99	0.99	0.99	0.99	0.99	0.99	0.99	0.99	0.99	0.99	0.99	0.99	0.99
NPVLoCI@90Spec	1	1	1	1	1	1	1	1	1	1	1	1	1	1	1
NPVLoCI@95Spec	1	1	1	1	1	1	1	1	1	1	1	1	1	1	1
NPVLoCI@99Spec	1	1	1	1	1	1	1	1	1	1	1	1	1	1	1
NPVLoCI@top1%	0.99	0.99	0.99	0.99	0.99	0.99	0.99	0.99	0.99	0.99	0.99	0.99	0.99	0.99	0.99
NPVLoCI@top2%	1	1	1	1	1	1	1	1	1	1	1	1	1	1	1
NPVLoCI@top5%	1	1	1	1	1	1	1	1	1	1	1	1	1	1	1
NagelkerkePseudoR2	0.45	0.45	0.45	0.46	0.46	0.46	0.45	0.45	0.45	0.43	0.44	0.43	0.45	0.18	0.45
NetBenefit	0	0	0	0	0	0	0	0	0	0	0	0	0	0	0
NetBenefit@90Spec	-0.05	-0.07	-0.05	-0.09	-0.09	-0.09	-0.09	-0.09	-0.09	-0.09	-0.09	-0.09	-0.09	-0.09	-0.09
NetBenefit@95Spec	0	0	0	-0.04	-0.04	-0.04	-0.04	-0.04	-0.04	-0.04	-0.04	-0.04	-0.04	-0.04	-0.04
NetBenefit@99Spec	0	0	0	0	0	0	0	0	0	0	0	0	0	0	0
NetBenefit@top1%	0	0	0	0	0	0	0	0	0	0	0	0	0	0	0
NetBenefit@top2%	0.01	0.01	0.01	0.01	0.01	0.01	0.01	0.01	0.01	0.01	0.01	0.01	0.01	0.01	0.01
NetBenefit@top5%	0	0	0	0.01	0.01	0.01	0.01	0.01	0.01	0	0.01	0	0.01	0.01	0.01
O:ERatio	1	1.01	1.01	1.03	1.03	1.03	1.07	1.08	1.08	1.03	1.04	1.03	0.77	0.36	0.76
Precision	0.48	0		0.51	0.48	0.49	0.48	0.49	0.48		0.54		0.53		0.58
Precision@90Spec	0.13	0.1	0.13	0.1	0.1	0.1	0.09	0.09	0.09	0.08	0.09	0.08	0.1	0.1	0.1
Precision@95Spec	0.47	0.47	0.47	0.17	0.17	0.17	0.16	0.16	0.16	0.15	0.16	0.15	0.17	0.17	0.17
Precision@99Spec	0.47	0.47	0.47	0.46	0.46	0.47	0.46	0.46	0.46	0.46	0.46	0.46	0.46	0.46	0.46
Precision@top1%	0.48	0.47	0.47	0.5	0.51	0.51	0.49	0.49	0.49	0.46	0.47	0.47	0.51	0.52	0.51
Precision@top2%	0.42	0.42	0.42	0.43	0.43	0.43	0.43	0.43	0.43	0.42	0.43	0.42	0.43	0.43	0.43
Precision@top5%	0.18	0.18	0.18	0.19	0.19	0.19	0.19	0.19	0.19	0.17	0.19	0.17	0.2	0.2	0.2
PrecisionHiCI	0.54	0.56		0.57	0.54	0.55	0.53	0.53	0.53		0.6		0.62		0.66
PrecisionHiCI@90Spec	0.14	0.11	0.14	0.11	0.1	0.11	0.1	0.1	0.1	0.09	0.1	0.09	0.1	0.11	0.1
PrecisionHiCI@95Spec	0.5	0.5	0.5	0.18	0.18	0.18	0.17	0.17	0.17	0.16	0.17	0.16	0.18	0.18	0.18
PrecisionLoCI@99Spec	0.44	0.44	0.44	0.44	0.44	0.44	0.43	0.43	0.43	0.43	0.43	0.43	0.43	0.43	0.43
PrecisionLoCI@top1%	0.45	0.44	0.44	0.47	0.47	0.47	0.45	0.45	0.45	0.43	0.43	0.44	0.47	0.49	0.47
PrecisionLoCI@top2%	0.4	0.4	0.4	0.4	0.4	0.4	0.4	0.4	0.4	0.4	0.41	0.4	0.41	0.41	0.41
PrecisionLoCI@top5%	0.16	0.17	0.17	0.18	0.18	0.18	0.18	0.18	0.18	0.16	0.17	0.16	0.18	0.18	0.19
Recall	0.15	0	0	0.16	0.15	0.14	0.28	0.27	0.26	0	0.14	0	0.07	0	0.09
Recall@90Spec	0.72	0.75	0.73	0.85	0.83	0.83	0.82	0.82	0.82	0.71	0.76	0.71	0.85	0.85	0.85
Recall@95Spec	0.67	0.67	0.67	0.79	0.78	0.78	0.76	0.75	0.76	0.68	0.75	0.69	0.79	0.8	0.8
Recall@99Spec	0.67	0.67	0.67	0.67	0.67	0.67	0.67	0.67	0.67	0.67	0.67	0.67	0.67	0.67	0.67
Recall@top1%	0.38	0.38	0.37	0.4	0.4	0.4	0.39	0.39	0.39	0.37	0.37	0.37	0.4	0.41	0.4
Recall@top2%	0.67	0.67	0.67	0.68	0.68	0.68	0.68	0.68	0.68	0.67	0.68	0.67	0.69	0.68	0.69
Recall@top5%	0.7	0.71	0.71	0.77	0.76	0.76	0.75	0.75	0.75	0.68	0.74	0.69	0.78	0.78	0.79
RecallHiCI	0.17	0	0	0.19	0.17	0.17	0.31	0.3	0.29	0	0.17	0	0.09	0	0.11
RecallHiCI@90Spec	0.75	0.78	0.76	0.87	0.85	0.85	0.84	0.84	0.84	0.74	0.79	0.74	0.87	0.87	0.87
RecallHiCI@95Spec	0.7	0.7	0.7	0.81	0.8	0.81	0.78	0.78	0.79	0.72	0.77	0.72	0.82	0.82	0.83
RecallHiCI@99Spec	0.7	0.7	0.7	0.71	0.71	0.7	0.7	0.7	0.7	0.7	0.7	0.7	0.7	0.7	0.7
RecallHiCI@top1%	0.42	0.41	0.41	0.43	0.44	0.44	0.42	0.42	0.42	0.4	0.41	0.41	0.44	0.45	0.44
RecallHiCI@top2%	0.7	0.7	0.7	0.71	0.71	0.71	0.71	0.71	0.71	0.7	0.72	0.7	0.72	0.71	0.72
RecallHiCI@top5%	0.73	0.74	0.74	0.79	0.79	0.79	0.77	0.77	0.77	0.71	0.77	0.72	0.81	0.81	0.81
RecallLoCI	0.13	0	0	0.14	0.12	0.12	0.25	0.24	0.24	0	0.12	0	0.05	0	0.07
RecallLoCI@90Spec	0.69	0.72	0.7	0.82	0.8	0.8	0.79	0.79	0.79	0.68	0.73	0.68	0.82	0.82	0.82
RecallLoCI@95Spec	0.64	0.64	0.64	0.76	0.75	0.75	0.72	0.72	0.73	0.65	0.72	0.66	0.76	0.77	0.77
RecallLoCI@99Spec	0.64	0.64	0.64	0.64	0.64	0.64	0.64	0.64	0.64	0.64	0.64	0.64	0.64	0.64	0.64
RecallLoCI@top1%	0.35	0.34	0.34	0.37	0.37	0.37	0.36	0.35	0.36	0.34	0.34	0.34	0.37	0.38	0.37
RecallLoCI@top2%	0.64	0.64	0.64	0.65	0.65	0.65	0.65	0.65	0.65	0.64	0.65	0.64	0.65	0.65	0.66
RecallLoCI@top5%	0.67	0.68	0.68	0.74	0.73	0.73	0.72	0.72	0.72	0.65	0.71	0.65	0.75	0.75	0.76
Specificity	1	1	1	1	1	1	1	1	1	1	1	1	1	1	1
Specificity@90Spec	0.94	0.92	0.94	0.9	0.9	0.9	0.9	0.9	0.9	0.9	0.9	0.9	0.9	0.9	0.9
Specificity@95Spec	0.99	0.99	0.99	0.95	0.95	0.95	0.95	0.95	0.95	0.95	0.95	0.95	0.95	0.95	0.95
Specificity@99Spec	0.99	0.99	0.99	0.99	0.99	0.99	0.99	0.99	0.99	0.99	0.99	0.99	0.99	0.99	0.99
Specificity@top1%	0.99	0.99	0.99	0.99	1	1	0.99	0.99	0.99	0.99	0.99	0.99	1	1	1
Specificity@top2%	0.99	0.99	0.99	0.99	0.99	0.99	0.99	0.99	0.99	0.99	0.99	0.99	0.99	0.99	0.99
Specificity@top5%	0.96	0.96	0.96	0.96	0.96	0.96	0.96	0.96	0.96	0.96	0.96	0.96	0.96	0.96	0.96
SpecificityHiCI	1	1	1	1	1	1	1	1	1	1	1	1	1	1	1
SpecificityHiCI@90Spec	0.94	0.92	0.94	0.9	0.9	0.91	0.9	0.9	0.9	0.9	0.9	0.9	0.9	0.9	0.9
SpecificityHiCI@95Spec	0.99	0.99	0.99	0.95	0.95	0.95	0.95	0.95	0.95	0.95	0.95	0.95	0.95	0.95	0.95
SpecificityHiCI@99Spec	0.99	0.99	0.99	0.99	0.99	0.99	0.99	0.99	0.99	0.99	0.99	0.99	0.99	0.99	0.99
Specificity@top1%	0.99	0.99	0.99	0.99	1	1	0.99	0.99	0.99	0.99	0.99	0.99	1	1	1
Specificity@top2%	0.99	0.99	0.99	0.99	0.99	0.99	0.99	0.99	0.99	0.99	0.99	0.99	0.99	0.99	0.99
Specificity@top5%	0.96	0.96	0.96	0.96	0.96	0.96	0.96	0.96	0.96	0.96	0.96	0.96	0.96	0.96	0.96
SpecificityHiCI	1	1	1	1	1	1	1	1	1	1	1	1	1	1	1
SpecificityHiCI@90Spec	0.94	0.92	0.94	0.9	0.9	0.91	0.9	0.9	0.9	0.9	0.9	0.9	0.9	0.9	0.9
SpecificityHiCI@95Spec	0.99	0.99	0.99	0.95	0.95	0.95	0.95	0.95	0.95	0.95	0.95	0.95	0.95	0.95	0.95
SpecificityHiCI@99Spec	0.99	0.99	0.99	0.99	0.99	0.99	0.99	0.99	0.99	0.99	0.99	0.99	0.99	0.99	0.99
SpecificityHiCI@top1%	1	1	1	1	1	1	1	1	1	1	1	1	1	1	1
SpecificityHiCI@top2%	0.99	0.99	0.99	0.99	0.99	0.99	0.99	0.99	0.99	0.99	0.99	0.99	0.99	0.99	0.99
SpecificityHiCI@top5%	0.96	0.96	0.96	0.96	0.96	0.96	0.96	0.96	0.96	0.96	0.96	0.96	0.96	0.96	0.96
SpecificityLoCI	1	1	1	1	1	1	1	1	1	1	1	1	1	1	1
SpecificityLoCI@90Spec	0.94	0.92	0.94	0.9	0.9	0.9	0.9	0.9	0.9	0.9	0.9	0.9	0.9	0.9	0.9
SpecificityLoCI@95Spec	0.99	0.99	0.99	0.95	0.95	0.95	0.95	0.95	0.95	0.95	0.95	0.95	0.95	0.95	0.95
SpecificityLoCI@99Spec	0.99	0.99	0.99	0.99	0.99	0.99	0.99	0.99	0.99	0.99	0.99	0.99	0.99	0.99	0.99
SpecificityLoCI@top1%	0.99	0.99	0.99	0.99	0.99	0.99	0.99	0.99	0.99	0.99	0.99	0.99	0.99	0.99	0.99
SpecificityLoCI@top2%	0.99	0.99	0.99	0.99	0.99	0.99	0.99	0.99	0.99	0.99	0.99	0.99	0.99	0.99	0.99
SpecificityLoCI@top5%	0.96	0.96	0.96	0.96	0.96	0.96	0.96	0.96	0.96	0.96	0.96	0.96	0.96	0.96	0.96
StandardizedNetBenefit	0.13	0	0	0.15	0.13	0.13	0.25	0.24	0.24	0	0.13	0	0.06	0	0.08
StandardizedNetBenefit@90Spec	-4.2	-5.69	-3.99	-6.97	-6.99	-6.74	-7	-7.01	-7	-7.11	-7.05	-7.11	-6.98	-6.82	-6.97
StandardizedNetBenefit@95Spec	-0.08	-0.08	-0.08	-3.12	-3.13	-3.12	-3.16	-3.16	-3.15	-3.22	-3.16	-3.22	-3.12	-3.11	-3.11
StandardizedNetBenefit@99Spec	-0.08	-0.08	-0.08	-0.11	-0.11	-0.09	-0.11	-0.11	-0.11	-0.11	-0.11	-0.11	-0.11	-0.11	-0.11
StandardizedNetBenefit@top1%	0.34	0.33	0.33	0.36	0.37	0.36	0.35	0.35	0.35	0.32	0.33	0.33	0.37	0.38	0.36
StandardizedNetBenefit@top2%	0.58	0.58	0.58	0.59	0.59	0.59	0.59	0.59	0.59	0.58	0.6	0.58	0.6	0.59	0.6
StandardizedNetBenefit@top5%	0.37	0.39	0.38	0.45	0.44	0.44	0.42	0.42	0.43	0.35	0.42	0.36	0.47	0.47	0.47
YoudenIndex	0.15	0	0	0.16	0.14	0.14	0.27	0.26	0.26	0	0.14	0	0.07	0	0.09
YoudenIndex@90Spec	0.66	0.67	0.67	0.75	0.73	0.73	0.72	0.72	0.72	0.61	0.66	0.61	0.75	0.75	0.75
YoudenIndex@95Spec	0.66	0.66	0.66	0.74	0.73	0.73	0.71	0.7	0.71	0.63	0.7	0.64	0.74	0.75	0.75
YoudenIndex@99Spec	0.66	0.66	0.66	0.66	0.66	0.66	0.66	0.66	0.66	0.66	0.66	0.66	0.66	0.66	0.66
YoudenIndex@top1%	0.38	0.37	0.37	0.39	0.4	0.4	0.38	0.38	0.38	0.36	0.37	0.37	0.4	0.41	0.4
YoudenIndex@top2%	0.66	0.66	0.66	0.67	0.67	0.67	0.67	0.67	0.67	0.66	0.67	0.66	0.67	0.67	0.68
YoudenIndex@top5%	0.66	0.67	0.67	0.73	0.72	0.72	0.7	0.7	0.71	0.64	0.7	0.64	0.74	0.74	0.75
