## Supplemental Table S9 for "Precision stratification of risk for suicidal behavior in people with bipolar depression"

### Sheet: Statistics
Supplementary Table S9. Performance statistics of longitudinal prediction of suicidal behavior In patients with bipolar depression using EHR data after model ablation.
Performance metrics were shown for models predicting 30-day risk for suicidal behavior (SB) using longitudinal EHR features with different number of feature encounters (c = 2, 3, 4) and width of look-back windows in days (d = 60, 120, 180). The best performance achieved from cost-sensitive learning and standard learning were reported separately. Features were zero-imputed with additional binary i…
Number of feature encounters	c = 2						c = 3						c = 4
Width of look-back windows	d = 60		d = 120		d = 180		d = 60		d = 120		d = 180		d = 60		d = 120		d = 180
Learning method	Standard	Cost-sensitive	Standard	Cost-sensitive	Standard	Cost-sensitive	Standard	Cost-sensitive	Standard	Cost-sensitive	Standard	Cost-sensitive	Standard	Cost-sensitive	Standard	Cost-sensitive	Standard	Cost-sensitive
#FN	173	261	238	314	238	319	82	113	121	161	134	187	47	62	77	93	76	101
#FN@90Spec	46	50	49	49	52	49	14	15	24	24	28	23	15	13	29	27	16	15
#FN@95Spec	71	67	77	67	75	76	21	25	33	35	34	34	20	20	32	30	21	21
#FN@99Spec	111	109	116	111	129	131	40	38	61	62	57	55	32	31	44	43	38	38
#FN@top1%	126	123	137	133	144	149	43	41	63	64	64	64	33	33	46	44	41	41
#FN@top2%	101	99	105	106	115	118	34	33	57	57	51	51	27	27	40	38	32	30
#FN@top5%	72	71	77	72	77	83	25	25	35	37	35	35	21	20	33	30	21	21
#FP	114	12	63	11	100	13	35	8	20	4	43	1	18	10	19	4	32	6
#FP@90Spec	4218	4218	4699	4700	4858	4858	2801	2801	3522	3522	3788	3788	1981	1981	2718	2717	3045	3045
#FP@95Spec	2109	2109	2350	2351	2428	2429	1401	1401	1761	1761	1894	1894	991	991	1359	1359	1523	1523
#FP@99Spec	422	422	457	470	486	486	281	281	353	353	379	379	199	199	272	272	305	305
#FP@top1%	265	262	281	277	289	294	186	184	241	242	247	247	147	147	206	204	216	216
#FP@top2%	664	662	723	724	749	752	459	458	589	589	615	615	340	340	473	471	513	511
#FP@top5%	1909	1908	2115	2110	2179	2185	1294	1294	1629	1631	1741	1741	930	929	1285	1282	1419	1419
#TN	42062	42164	46941	46993	48475	48562	27967	27994	35194	35210	37837	37879	19786	19794	27161	27176	30417	30443
#TN@90Spec	37958	37958	42305	42304	43717	43717	25201	25201	31692	31692	34092	34092	17823	17823	24462	24463	27404	27404
#TN@95Spec	40067	40067	44654	44653	46147	46146	26601	26601	33453	33453	35986	35986	18813	18813	25821	25821	28926	28926
#TN@99Spec	41754	41754	46547	46534	48089	48089	27721	27721	34861	34861	37501	37501	19605	19605	26908	26908	30144	30144
#TN@top1%	41911	41914	46723	46727	48286	48281	27816	27818	34973	34972	37633	37633	19657	19657	26974	26976	30233	30233
#TN@top2%	41512	41514	46281	46280	47826	47823	27543	27544	34625	34625	37265	37265	19464	19464	26707	26709	29936	29938
#TN@top5%	40267	40268	44889	44894	46396	46390	26708	26708	33585	33583	36139	36139	18874	18875	25895	25898	29030	29030
#TP	113	25	91	15	106	25	56	25	55	15	64	11	38	23	36	20	55	30
#TP@90Spec	240	236	280	280	292	295	124	123	152	152	170	175	70	72	84	86	115	116
#TP@95Spec	215	219	252	262	269	268	117	113	143	141	164	164	65	65	81	83	110	110
#TP@99Spec	175	177	213	218	215	213	98	100	115	114	141	143	53	54	69	70	93	93
#TP@top1%	160	163	192	196	200	195	95	97	113	112	134	134	52	52	67	69	90	90
#TP@top2%	185	187	224	223	229	226	104	105	119	119	147	147	58	58	73	75	99	101
#TP@top5%	214	215	252	257	267	261	113	113	141	139	163	163	64	65	80	83	110	110
AUPRC	0.34	0.35	0.38	0.37	0.35	0.37	0.5	0.49	0.46	0.47	0.47	0.47	0.39	0.38	0.38	0.39	0.46	0.52
AUROC	0.93	0.93	0.94	0.94	0.93	0.93	0.95	0.95	0.93	0.95	0.94	0.94	0.92	0.92	0.88	0.91	0.95	0.95
Accuracy	0.99	0.99	0.99	0.99	0.99	0.99	1	1	1	1	1	1	1	1	1	1	1	1
Accuracy@90Spec	0.9	0.9	0.9	0.9	0.9	0.9	0.9	0.9	0.9	0.9	0.9	0.9	0.9	0.9	0.9	0.9	0.9	0.9
Accuracy@95Spec	0.95	0.95	0.95	0.95	0.95	0.95	0.95	0.95	0.95	0.95	0.95	0.95	0.95	0.95	0.95	0.95	0.95	0.95
Accuracy@99Spec	0.99	0.99	0.99	0.99	0.99	0.99	0.99	0.99	0.99	0.99	0.99	0.99	0.99	0.99	0.99	0.99	0.99	0.99
Accuracy@top1%	0.99	0.99	0.99	0.99	0.99	0.99	0.99	0.99	0.99	0.99	0.99	0.99	0.99	0.99	0.99	0.99	0.99	0.99
Accuracy@top2%	0.98	0.98	0.98	0.98	0.98	0.98	0.98	0.98	0.98	0.98	0.98	0.98	0.98	0.98	0.98	0.98	0.98	0.98
Accuracy@top5%	0.95	0.95	0.95	0.95	0.95	0.95	0.95	0.95	0.95	0.95	0.95	0.95	0.95	0.95	0.95	0.95	0.95	0.95
AccuracyHiCI	0.99	0.99	0.99	0.99	0.99	0.99	1	1	1	1	1	1	1	1	1	1	1	1
AccuracyHiCI@90Spec	0.9	0.9	0.9	0.9	0.9	0.9	0.9	0.9	0.9	0.9	0.9	0.9	0.9	0.9	0.9	0.9	0.9	0.9
AccuracyHiCI@95Spec	0.95	0.95	0.95	0.95	0.95	0.95	0.95	0.95	0.95	0.95	0.95	0.95	0.95	0.95	0.95	0.95	0.95	0.95
AccuracyHiCI@99Spec	0.99	0.99	0.99	0.99	0.99	0.99	0.99	0.99	0.99	0.99	0.99	0.99	0.99	0.99	0.99	0.99	0.99	0.99
AccuracyHiCI@top1%	0.99	0.99	0.99	0.99	0.99	0.99	0.99	0.99	0.99	0.99	0.99	0.99	0.99	0.99	0.99	0.99	0.99	0.99
AccuracyHiCI@top2%	0.98	0.98	0.98	0.98	0.98	0.98	0.98	0.98	0.98	0.98	0.98	0.98	0.98	0.98	0.98	0.98	0.98	0.98
AccuracyHiCI@top5%	0.96	0.96	0.96	0.96	0.96	0.96	0.96	0.96	0.96	0.96	0.96	0.96	0.96	0.96	0.95	0.95	0.96	0.96
AccuracyLoCI	0.99	0.99	0.99	0.99	0.99	0.99	1	0.99	1	0.99	0.99	0.99	1	1	1	1	1	1
AccuracyLoCI@90Spec	0.9	0.9	0.9	0.9	0.9	0.9	0.9	0.9	0.9	0.9	0.9	0.9	0.9	0.9	0.9	0.9	0.9	0.9
AccuracyLoCI@95Spec	0.95	0.95	0.95	0.95	0.95	0.95	0.95	0.95	0.95	0.95	0.95	0.95	0.95	0.95	0.95	0.95	0.95	0.95
AccuracyLoCI@99Spec	0.99	0.99	0.99	0.99	0.99	0.99	0.99	0.99	0.99	0.99	0.99	0.99	0.99	0.99	0.99	0.99	0.99	0.99
AccuracyLoCI@top1%	0.99	0.99	0.99	0.99	0.99	0.99	0.99	0.99	0.99	0.99	0.99	0.99	0.99	0.99	0.99	0.99	0.99	0.99
AccuracyLoCI@top2%	0.98	0.98	0.98	0.98	0.98	0.98	0.98	0.98	0.98	0.98	0.98	0.98	0.98	0.98	0.98	0.98	0.98	0.98
AccuracyLoCI@top5%	0.95	0.95	0.95	0.95	0.95	0.95	0.95	0.95	0.95	0.95	0.95	0.95	0.95	0.95	0.95	0.95	0.95	0.95
AveragePrecision	0.34	0.36	0.38	0.38	0.35	0.38	0.51	0.49	0.47	0.47	0.47	0.47	0.4	0.39	0.38	0.4	0.46	0.52
BalancedAccuracy	0.7	0.54	0.64	0.52	0.65	0.54	0.7	0.59	0.66	0.54	0.66	0.53	0.72	0.64	0.66	0.59	0.71	0.61
BalancedAccuracy@90Spec	0.87	0.86	0.88	0.88	0.87	0.88	0.9	0.9	0.88	0.88	0.88	0.89	0.86	0.87	0.82	0.83	0.89	0.89
BalancedAccuracy@95Spec	0.85	0.86	0.86	0.87	0.87	0.86	0.9	0.88	0.88	0.88	0.89	0.89	0.86	0.86	0.83	0.84	0.89	0.89
BalancedAccuracy@99Spec	0.8	0.8	0.82	0.83	0.81	0.8	0.85	0.86	0.82	0.82	0.85	0.86	0.81	0.81	0.8	0.8	0.85	0.85
BalancedAccuracy@top1%	0.78	0.78	0.79	0.79	0.79	0.78	0.84	0.85	0.82	0.81	0.84	0.84	0.8	0.8	0.79	0.8	0.84	0.84
BalancedAccuracy@top2%	0.82	0.82	0.83	0.83	0.83	0.82	0.87	0.87	0.83	0.83	0.86	0.86	0.83	0.83	0.81	0.82	0.87	0.88
BalancedAccuracy@top5%	0.85	0.85	0.86	0.87	0.87	0.86	0.89	0.89	0.88	0.87	0.89	0.89	0.85	0.86	0.83	0.84	0.9	0.9
BrierScore	0.01	0.01	0	0.01	0.01	0.01	0	0	0	0	0	0	0	0	0	0	0	0
BrierSkillScore	0.22	0.23	0.28	0.25	0.25	0.24	0.35	0.29	0.31	0.27	0.3	0.21	0.3	0.24	0.26	0.21	0.32	0.33
CalibrationIntercept	0.04	0.85	-0.06	0.91	0.14	0.71	0.14	1.16	0.23	1.05	-0.14	1.64	0.29	1.41	0.47	2	0.01	0.87
CalibrationSlope	0.8	0.86	1.02	0.89	0.83	0.91	0.92	0.97	0.97	0.99	0.93	0.97	0.79	0.8	0.7	0.86	0.91	1.02
CohenKappa	0.44	0.15	0.37	0.08	0.38	0.13	0.49	0.29	0.44	0.15	0.42	0.1	0.54	0.39	0.43	0.29	0.5	0.36
CohenKappa@90Spec	0.09	0.09	0.09	0.09	0.09	0.1	0.07	0.07	0.07	0.07	0.07	0.07	0.06	0.06	0.05	0.05	0.06	0.06
CohenKappa@95Spec	0.15	0.16	0.16	0.17	0.17	0.17	0.13	0.13	0.13	0.13	0.14	0.14	0.11	0.11	0.1	0.1	0.12	0.12
CohenKappa@99Spec	0.39	0.39	0.42	0.42	0.41	0.4	0.37	0.38	0.35	0.35	0.39	0.39	0.31	0.32	0.3	0.3	0.35	0.35
CohenKappa@top1%	0.45	0.45	0.47	0.48	0.48	0.46	0.45	0.46	0.42	0.42	0.46	0.46	0.36	0.36	0.34	0.35	0.41	0.41
CohenKappa@top2%	0.32	0.32	0.34	0.34	0.34	0.33	0.29	0.29	0.26	0.26	0.3	0.3	0.23	0.23	0.22	0.22	0.26	0.27
CohenKappa@top5%	0.17	0.17	0.18	0.18	0.18	0.18	0.14	0.14	0.14	0.14	0.15	0.15	0.11	0.11	0.1	0.11	0.13	0.13
CoxSnellPseudoR2	0.03	0.03	0.04	0.03	0.04	0.03	0.03	0.03	0.03	0.03	0.03	0.03	0.02	0.02	0.02	0.02	0.03	0.03
DOR	241	336.56	284.89	204.08	215.9	292.75	545.7	774.17	799.86	820.11	420.27	2228.18	888.73	734.29	668.35	1461.08	687.88	1507.08
DOR@90Spec	46.95	42.48	51.45	51.43	50.53	54.18	79.69	73.78	56.99	56.99	54.64	68.48	41.99	49.83	26.07	28.68	64.69	69.6
DOR@95Spec	57.53	62.1	62.19	74.27	68.17	66.99	105.79	85.82	82.32	76.53	91.65	91.65	61.7	61.7	48.09	52.57	99.49	99.49
DOR@99Spec	155.99	160.67	187.02	194.45	164.91	160.89	241.7	259.61	186.18	181.58	244.76	257.26	163.17	171.61	155.13	161.04	241.88	241.88
DOR@top1%	200.83	212	233.03	248.6	232.05	214.92	330.4	357.68	260.29	252.9	319	319	210.71	210.71	190.72	207.37	307.25	307.25
DOR@top2%	114.51	118.45	136.56	134.48	127.15	121.8	183.55	191.35	122.73	122.73	174.65	174.65	122.98	122.98	103.04	111.92	180.54	197.24
DOR@top5%	62.69	63.91	69.46	75.95	73.83	66.76	93.29	93.29	83.06	77.35	96.67	96.67	61.85	66.03	48.85	55.89	107.16	107.16
DiscriminationSlope	0.32	0.19	0.28	0.19	0.29	0.19	0.37	0.23	0.28	0.19	0.34	0.14	0.4	0.27	0.33	0.17	0.37	0.25
ECE	0	0	0	0	0	0	0	0	0	0	0	0	0	0	0	0	0	0
F1	0.44	0.15	0.38	0.08	0.39	0.13	0.49	0.29	0.44	0.15	0.42	0.1	0.54	0.39	0.43	0.29	0.5	0.36
F1@90Spec	0.1	0.1	0.11	0.11	0.11	0.11	0.08	0.08	0.08	0.08	0.08	0.08	0.07	0.07	0.06	0.06	0.07	0.07
F1@95Spec	0.16	0.17	0.17	0.18	0.18	0.18	0.14	0.14	0.14	0.14	0.15	0.15	0.11	0.11	0.1	0.11	0.12	0.12
F1@99Spec	0.4	0.4	0.43	0.43	0.41	0.41	0.38	0.39	0.36	0.35	0.39	0.4	0.31	0.32	0.3	0.31	0.35	0.35
F1@top1%	0.45	0.46	0.48	0.49	0.48	0.47	0.45	0.46	0.43	0.42	0.46	0.46	0.37	0.37	0.35	0.36	0.41	0.41
F1@top2%	0.33	0.33	0.35	0.35	0.35	0.34	0.3	0.3	0.27	0.27	0.31	0.31	0.24	0.24	0.22	0.23	0.27	0.27
F1@top5%	0.18	0.18	0.19	0.19	0.19	0.19	0.15	0.15	0.14	0.14	0.16	0.16	0.12	0.12	0.11	0.11	0.13	0.13
LogLoss	1012.15	1049.92	1056.27	1142.01	1169.5	1193.78	416.4	459.08	583.56	617.53	632.08	744.1	312.08	352.61	488.07	525.99	414.94	421.49
MAPE	0.01	0.01	0.01	0.01	0.01	0.01	0.01	0.01	0.01	0.01	0.01	0.01	0	0	0	0	0.01	0
MCC	0.44	0.24	0.4	0.16	0.39	0.22	0.5	0.37	0.48	0.26	0.44	0.23	0.55	0.43	0.46	0.38	0.51	0.44
MCC@90Spec	0.2	0.19	0.2	0.2	0.2	0.21	0.18	0.18	0.18	0.18	0.18	0.18	0.16	0.16	0.14	0.14	0.17	0.17
MCC@95Spec	0.25	0.26	0.26	0.27	0.27	0.27	0.25	0.24	0.24	0.23	0.25	0.25	0.21	0.21	0.19	0.2	0.23	0.23
MCC@99Spec	0.42	0.42	0.45	0.45	0.43	0.43	0.42	0.43	0.4	0.39	0.44	0.44	0.36	0.36	0.35	0.35	0.4	0.4
MCC@top1%	0.45	0.46	0.48	0.49	0.48	0.47	0.48	0.49	0.45	0.44	0.48	0.48	0.4	0.4	0.38	0.39	0.45	0.45
MCC@top2%	0.37	0.37	0.39	0.39	0.39	0.38	0.37	0.37	0.33	0.33	0.37	0.37	0.31	0.31	0.29	0.3	0.34	0.35
MCC@top5%	0.26	0.27	0.27	0.28	0.28	0.27	0.25	0.25	0.24	0.24	0.26	0.26	0.21	0.21	0.19	0.2	0.24	0.24
McFaddenPseudoR2	0.41	0.39	0.46	0.42	0.43	0.42	0.52	0.47	0.47	0.44	0.49	0.4	0.43	0.36	0.33	0.28	0.51	0.5
NNE	2.01	1.48	1.69	1.73	1.94	1.52	1.62	1.32	1.36	1.27	1.67	1.09	1.47	1.43	1.53	1.2	1.58	1.2
NNE@90Spec	18.58	18.87	17.78	17.79	17.64	17.47	23.59	23.77	24.17	24.17	23.28	22.65	29.3	28.51	33.36	32.59	27.48	27.25
NNE@95Spec	10.81	10.63	10.33	9.97	10.03	10.06	12.97	13.4	13.31	13.49	12.55	12.55	16.25	16.25	17.78	17.37	14.85	14.85
NNE@99Spec	3.41	3.38	3.15	3.16	3.26	3.28	3.87	3.81	4.07	4.1	3.69	3.65	4.75	4.69	4.94	4.89	4.28	4.28
NNE@top1%	2.66	2.61	2.46	2.41	2.44	2.51	2.96	2.9	3.13	3.16	2.84	2.84	3.83	3.83	4.07	3.96	3.4	3.4
NNE@top2%	4.59	4.54	4.23	4.25	4.27	4.33	5.41	5.36	5.95	5.95	5.18	5.18	6.86	6.86	7.48	7.28	6.18	6.06
NNE@top5%	9.92	9.87	9.39	9.21	9.16	9.37	12.45	12.45	12.55	12.73	11.68	11.68	15.53	15.29	17.06	16.45	13.9	13.9
NPV	1	0.99	0.99	0.99	1	0.99	1	1	1	1	1	1	1	1	1	1	1	1
NPV@90Spec	1	1	1	1	1	1	1	1	1	1	1	1	1	1	1	1	1	1
NPV@95Spec	1	1	1	1	1	1	1	1	1	1	1	1	1	1	1	1	1	1
NPV@99Spec	1	1	1	1	1	1	1	1	1	1	1	1	1	1	1	1	1	1
NPV@top1%	1	1	1	1	1	1	1	1	1	1	1	1	1	1	1	1	1	1
NPV@top2%	1	1	1	1	1	1	1	1	1	1	1	1	1	1	1	1	1	1
NPV@top5%	1	1	1	1	1	1	1	1	1	1	1	1	1	1	1	1	1	1
NPVHiCI	1	0.99	1	0.99	1	0.99	1	1	1	1	1	1	1	1	1	1	1	1
NPVHiCI@90Spec	1	1	1	1	1	1	1	1	1	1	1	1	1	1	1	1	1	1
NPVHiCI@95Spec	1	1	1	1	1	1	1	1	1	1	1	1	1	1	1	1	1	1
NPVHiCI@99Spec	1	1	1	1	1	1	1	1	1	1	1	1	1	1	1	1	1	1
NPVHiCI@top1%	1	1	1	1	1	1	1	1	1	1	1	1	1	1	1	1	1	1
NPVHiCI@top2%	1	1	1	1	1	1	1	1	1	1	1	1	1	1	1	1	1	1
NPVHiCI@top5%	1	1	1	1	1	1	1	1	1	1	1	1	1	1	1	1	1	1
NPVLoCI	1	0.99	0.99	0.99	0.99	0.99	1	1	1	0.99	1	0.99	1	1	1	1	1	1
NPVLoCI@90Spec	1	1	1	1	1	1	1	1	1	1	1	1	1	1	1	1	1	1
NPVLoCI@95Spec	1	1	1	1	1	1	1	1	1	1	1	1	1	1	1	1	1	1
NPVLoCI@99Spec	1	1	1	1	1	1	1	1	1	1	1	1	1	1	1	1	1	1
NPVLoCI@top1%	1	1	1	1	1	1	1	1	1	1	1	1	1	1	1	1	1	1
NPVLoCI@top2%	1	1	1	1	1	1	1	1	1	1	1	1	1	1	1	1	1	1
NPVLoCI@top5%	1	1	1	1	1	1	1	1	1	1	1	1	1	1	1	1	1	1
NagelkerkePseudoR2	0.42	0.4	0.47	0.43	0.44	0.43	0.53	0.48	0.48	0.45	0.5	0.41	0.44	0.36	0.34	0.29	0.52	0.51
NetBenefit	0	0	0	0	0	0	0	0	0	0	0	0	0	0	0	0	0	0
NetBenefit@90Spec	-0.09	-0.09	-0.09	-0.09	-0.09	-0.09	-0.1	-0.1	-0.1	-0.1	-0.1	-0.09	-0.1	-0.1	-0.1	-0.1	-0.1	-0.1
NetBenefit@95Spec	-0.04	-0.04	-0.04	-0.04	-0.04	-0.04	-0.05	-0.05	-0.05	-0.05	-0.05	-0.05	-0.05	-0.05	-0.05	-0.05	-0.05	-0.05
NetBenefit@99Spec	-0.01	-0.01	-0.01	-0.01	-0.01	-0.01	-0.01	-0.01	-0.01	-0.01	-0.01	-0.01	-0.01	-0.01	-0.01	-0.01	-0.01	-0.01
NetBenefit@top1%	0	0	0	0	0	0	0	0	0	0	0	0	0	0	0	0	0	0
NetBenefit@top2%	0	0	0	0	0	0	0	0	0	0	0	0	0	0	0	0	0	0
NetBenefit@top5%	0	0	0	0	0	0	0	0	0	0	0	0	0	0	0	0	0	0
OERatio	1.02	1.77	0.96	1.87	1.09	1.67	1.08	2.08	1.17	2.12	0.91	3.19	1.13	1.92	1.26	3.25	1	1.78
Precision	0.5	0.68	0.59	0.58	0.51	0.66	0.62	0.76	0.73	0.79	0.6	0.92	0.68	0.7	0.65	0.83	0.63	0.83
Precision@90Spec	0.05	0.05	0.06	0.06	0.06	0.06	0.04	0.04	0.04	0.04	0.04	0.04	0.03	0.04	0.03	0.03	0.04	0.04
Precision@95Spec	0.09	0.09	0.1	0.1	0.1	0.1	0.08	0.07	0.08	0.07	0.08	0.08	0.06	0.06	0.06	0.06	0.07	0.07
Precision@99Spec	0.29	0.3	0.32	0.32	0.31	0.3	0.26	0.26	0.25	0.24	0.27	0.27	0.21	0.21	0.2	0.2	0.23	0.23
Precision@top1%	0.38	0.38	0.41	0.41	0.41	0.4	0.34	0.35	0.32	0.32	0.35	0.35	0.26	0.26	0.25	0.25	0.29	0.29
Precision@top2%	0.22	0.22	0.24	0.24	0.23	0.23	0.18	0.19	0.17	0.17	0.19	0.19	0.15	0.15	0.13	0.14	0.16	0.17
Precision@top5%	0.1	0.1	0.11	0.11	0.11	0.11	0.08	0.08	0.08	0.08	0.09	0.09	0.06	0.07	0.06	0.06	0.07	0.07
PrecisionHiCI	0.56	0.8	0.67	0.74	0.58	0.79	0.71	0.87	0.82	0.91	0.69	0.99	0.79	0.83	0.77	0.93	0.73	0.92
PrecisionHiCI@90Spec	0.06	0.06	0.06	0.06	0.06	0.06	0.05	0.05	0.05	0.05	0.05	0.05	0.04	0.04	0.04	0.04	0.04	0.04
PrecisionHiCI@95Spec	0.1	0.11	0.11	0.11	0.11	0.11	0.09	0.09	0.09	0.09	0.09	0.09	0.08	0.08	0.07	0.07	0.08	0.08
PrecisionHiCI@99Spec	0.33	0.33	0.35	0.35	0.34	0.34	0.3	0.31	0.29	0.29	0.31	0.31	0.26	0.27	0.25	0.25	0.28	0.28
PrecisionHiCI@top1%	0.42	0.43	0.45	0.46	0.45	0.44	0.4	0.4	0.37	0.37	0.4	0.4	0.33	0.33	0.3	0.31	0.35	0.35
PrecisionHiCI@top2%	0.25	0.25	0.26	0.26	0.26	0.26	0.22	0.22	0.2	0.2	0.22	0.22	0.18	0.18	0.16	0.17	0.19	0.2
PrecisionHiCI@top5%	0.11	0.11	0.12	0.12	0.12	0.12	0.1	0.1	0.09	0.09	0.1	0.1	0.08	0.08	0.07	0.07	0.09	0.09
PrecisionLoCI	0.43	0.51	0.51	0.39	0.45	0.5	0.51	0.59	0.62	0.57	0.5	0.65	0.55	0.53	0.52	0.64	0.53	0.68
PrecisionLoCI@90Spec	0.05	0.05	0.05	0.05	0.05	0.05	0.04	0.04	0.04	0.04	0.04	0.04	0.03	0.03	0.02	0.02	0.03	0.03
PrecisionLoCI@95Spec	0.08	0.08	0.09	0.09	0.09	0.09	0.06	0.06	0.06	0.06	0.07	0.07	0.05	0.05	0.05	0.05	0.06	0.06
PrecisionLoCI@99Spec	0.26	0.26	0.28	0.28	0.27	0.27	0.22	0.22	0.21	0.21	0.23	0.24	0.16	0.17	0.16	0.17	0.19	0.19
PrecisionLoCI@top1%	0.33	0.34	0.36	0.37	0.37	0.36	0.29	0.29	0.27	0.27	0.31	0.31	0.21	0.21	0.2	0.2	0.25	0.25
PrecisionLoCI@top2%	0.19	0.19	0.21	0.21	0.21	0.21	0.15	0.16	0.14	0.14	0.17	0.17	0.11	0.11	0.11	0.11	0.13	0.14
PrecisionLoCI@top5%	0.09	0.09	0.09	0.1	0.1	0.1	0.07	0.07	0.07	0.07	0.07	0.07	0.05	0.05	0.05	0.05	0.06	0.06
Recall	0.4	0.09	0.28	0.05	0.31	0.07	0.41	0.18	0.31	0.09	0.32	0.06	0.45	0.27	0.32	0.18	0.42	0.23
Recall@90Spec	0.84	0.83	0.85	0.85	0.85	0.86	0.9	0.89	0.86	0.86	0.86	0.88	0.82	0.85	0.74	0.76	0.88	0.89
Recall@95Spec	0.75	0.77	0.77	0.8	0.78	0.78	0.85	0.82	0.81	0.8	0.83	0.83	0.76	0.76	0.72	0.73	0.84	0.84
Recall@99Spec	0.61	0.62	0.65	0.66	0.62	0.62	0.71	0.72	0.65	0.65	0.71	0.72	0.62	0.64	0.61	0.62	0.71	0.71
Recall@top1%	0.56	0.57	0.58	0.6	0.58	0.57	0.69	0.7	0.64	0.64	0.68	0.68	0.61	0.61	0.59	0.61	0.69	0.69
Recall@top2%	0.65	0.65	0.68	0.68	0.67	0.66	0.75	0.76	0.68	0.68	0.74	0.74	0.68	0.68	0.65	0.66	0.76	0.77
Recall@top5%	0.75	0.75	0.77	0.78	0.78	0.76	0.82	0.82	0.8	0.79	0.82	0.82	0.75	0.76	0.71	0.73	0.84	0.84
RecallHiCI	0.45	0.13	0.33	0.07	0.36	0.11	0.49	0.25	0.38	0.14	0.39	0.1	0.55	0.37	0.41	0.26	0.51	0.31
RecallHiCI@90Spec	0.88	0.86	0.89	0.89	0.88	0.89	0.94	0.93	0.91	0.91	0.9	0.92	0.89	0.91	0.81	0.83	0.92	0.93
RecallHiCI@95Spec	0.8	0.81	0.81	0.84	0.82	0.82	0.9	0.87	0.86	0.85	0.87	0.87	0.84	0.84	0.79	0.81	0.89	0.89
RecallHiCI@99Spec	0.67	0.67	0.7	0.71	0.67	0.67	0.78	0.79	0.72	0.71	0.77	0.78	0.72	0.73	0.7	0.7	0.78	0.78
RecallHiCI@top1%	0.62	0.63	0.64	0.65	0.63	0.62	0.76	0.77	0.71	0.7	0.74	0.74	0.71	0.71	0.68	0.7	0.76	0.76
RecallHiCI@top2%	0.7	0.71	0.73	0.73	0.71	0.71	0.82	0.82	0.74	0.74	0.8	0.8	0.77	0.77	0.73	0.74	0.82	0.83
RecallHiCI@top5%	0.8	0.8	0.81	0.82	0.82	0.8	0.87	0.87	0.85	0.84	0.87	0.87	0.83	0.84	0.78	0.81	0.89	0.89
RecallLoCI	0.34	0.06	0.23	0.03	0.26	0.05	0.33	0.13	0.25	0.05	0.26	0.03	0.35	0.19	0.24	0.12	0.34	0.17
RecallLoCI@90Spec	0.79	0.78	0.81	0.81	0.81	0.82	0.84	0.83	0.81	0.81	0.8	0.83	0.73	0.76	0.66	0.67	0.81	0.82
RecallLoCI@95Spec	0.7	0.71	0.72	0.75	0.74	0.73	0.78	0.75	0.75	0.74	0.77	0.77	0.66	0.66	0.63	0.65	0.77	0.77
RecallLoCI@99Spec	0.55	0.56	0.59	0.61	0.57	0.57	0.63	0.64	0.58	0.57	0.65	0.66	0.52	0.53	0.52	0.53	0.63	0.63
RecallLoCI@top1%	0.5	0.51	0.53	0.54	0.53	0.51	0.61	0.62	0.57	0.56	0.61	0.61	0.51	0.51	0.5	0.52	0.6	0.6
RecallLoCI@top2%	0.59	0.6	0.63	0.63	0.61	0.61	0.68	0.68	0.6	0.6	0.68	0.68	0.58	0.58	0.55	0.57	0.68	0.69
RecallLoCI@top5%	0.69	0.7	0.72	0.73	0.73	0.71	0.75	0.75	0.74	0.72	0.76	0.76	0.65	0.66	0.62	0.65	0.77	0.77
Specificity	1	1	1	1	1	1	1	1	1	1	1	1	1	1	1	1	1	1
Specificity@90Spec	0.9	0.9	0.9	0.9	0.9	0.9	0.9	0.9	0.9	0.9	0.9	0.9	0.9	0.9	0.9	0.9	0.9	0.9
Specificity@95Spec	0.95	0.95	0.95	0.95	0.95	0.95	0.95	0.95	0.95	0.95	0.95	0.95	0.95	0.95	0.95	0.95	0.95	0.95
Specificity@99Spec	0.99	0.99	0.99	0.99	0.99	0.99	0.99	0.99	0.99	0.99	0.99	0.99	0.99	0.99	0.99	0.99	0.99	0.99
Specificity@top1%	0.99	0.99	0.99	0.99	0.99	0.99	0.99	0.99	0.99	0.99	0.99	0.99	0.99	0.99	0.99	0.99	0.99	0.99
Specificity@top2%	0.98	0.98	0.98	0.98	0.98	0.98	0.98	0.98	0.98	0.98	0.98	0.98	0.98	0.98	0.98	0.98	0.98	0.98
Specificity@top5%	0.95	0.95	0.96	0.96	0.96	0.96	0.95	0.95	0.95	0.95	0.95	0.95	0.95	0.95	0.95	0.95	0.95	0.95
SpecificityHiCI	1	1	1	1	1	1	1	1	1	1	1	1	1	1	1	1	1	1
SpecificityHiCI@90Spec	0.9	0.9	0.9	0.9	0.9	0.9	0.9	0.9	0.9	0.9	0.9	0.9	0.9	0.9	0.9	0.9	0.9	0.9
SpecificityHiCI@95Spec	0.95	0.95	0.95	0.95	0.95	0.95	0.95	0.95	0.95	0.95	0.95	0.95	0.95	0.95	0.95	0.95	0.95	0.95
SpecificityHiCI@99Spec	0.99	0.99	0.99	0.99	0.99	0.99	0.99	0.99	0.99	0.99	0.99	0.99	0.99	0.99	0.99	0.99	0.99	0.99
SpecificityHiCI@top1%	0.99	0.99	0.99	0.99	0.99	0.99	0.99	0.99	0.99	0.99	0.99	0.99	0.99	0.99	0.99	0.99	0.99	0.99
SpecificityHiCI@top2%	0.99	0.99	0.99	0.99	0.99	0.99	0.99	0.99	0.98	0.98	0.98	0.98	0.98	0.98	0.98	0.98	0.98	0.98
SpecificityHiCI@top5%	0.96	0.96	0.96	0.96	0.96	0.96	0.96	0.96	0.96	0.96	0.96	0.96	0.96	0.96	0.96	0.96	0.96	0.96
SpecificityLoCI	1	1	1	1	1	1	1	1	1	1	1	1	1	1	1	1	1	1
SpecificityLoCI@90Spec	0.9	0.9	0.9	0.9	0.9	0.9	0.9	0.9	0.9	0.9	0.9	0.9	0.9	0.9	0.9	0.9	0.9	0.9
SpecificityLoCI@95Spec	0.95	0.95	0.95	0.95	0.95	0.95	0.95	0.95	0.95	0.95	0.95	0.95	0.95	0.95	0.95	0.95	0.95	0.95
SpecificityLoCI@99Spec	0.99	0.99	0.99	0.99	0.99	0.99	0.99	0.99	0.99	0.99	0.99	0.99	0.99	0.99	0.99	0.99	0.99	0.99
SpecificityLoCI@top1%	0.99	0.99	0.99	0.99	0.99	0.99	0.99	0.99	0.99	0.99	0.99	0.99	0.99	0.99	0.99	0.99	0.99	0.99
SpecificityLoCI@top2%	0.98	0.98	0.98	0.98	0.98	0.98	0.98	0.98	0.98	0.98	0.98	0.98	0.98	0.98	0.98	0.98	0.98	0.98
SpecificityLoCI@top5%	0.95	0.95	0.95	0.95	0.95	0.95	0.95	0.95	0.95	0.95	0.95	0.95	0.95	0.95	0.95	0.95	0.95	0.95
StandardizedNetBenefit	0.36	0.08	0.26	0.04	0.28	0.07	0.38	0.18	0.3	0.08	0.3	0.06	0.43	0.26	0.3	0.17	0.4	0.22
StandardizedNetBenefit@90Spec	-13.91	-13.92	-13.43	-13.43	-13.27	-13.26	-19.4	-19.41	-19.15	-19.15	-18.27	-18.25	-22.48	-22.46	-23.31	-23.28	-22.37	-22.36
StandardizedNetBenefit@95Spec	-6.62	-6.61	-6.38	-6.35	-6.28	-6.28	-9.3	-9.33	-9.19	-9.2	-8.74	-8.74	-10.89	-10.89	-11.31	-11.29	-10.79	-10.79
StandardizedNetBenefit@99Spec	-0.86	-0.86	-0.74	-0.77	-0.79	-0.79	-1.33	-1.31	-1.35	-1.36	-1.2	-1.19	-1.72	-1.71	-1.8	-1.79	-1.62	-1.62
StandardizedNetBenefit@top1%	0.47	0.48	0.5	0.51	0.5	0.48	0.55	0.57	0.51	0.5	0.55	0.55	0.44	0.44	0.41	0.43	0.52	0.52
StandardizedNetBenefit@top2%	0.41	0.42	0.46	0.46	0.45	0.44	0.42	0.43	0.34	0.34	0.43	0.43	0.28	0.28	0.23	0.25	0.36	0.38
StandardizedNetBenefit@top5%	0.08	0.08	0.12	0.14	0.14	0.12	-0.12	-0.12	-0.12	-0.14	-0.06	-0.06	-0.34	-0.33	-0.43	-0.4	-0.24	-0.24
YoudenIndex	0.39	0.09	0.28	0.05	0.31	0.07	0.4	0.18	0.31	0.09	0.32	0.06	0.45	0.27	0.32	0.18	0.42	0.23
YoudenIndex@90Spec	0.74	0.73	0.75	0.75	0.75	0.76	0.8	0.79	0.76	0.76	0.76	0.78	0.72	0.75	0.64	0.66	0.78	0.79
YoudenIndex@95Spec	0.7	0.72	0.72	0.75	0.73	0.73	0.8	0.77	0.76	0.75	0.78	0.78	0.71	0.71	0.67	0.68	0.79	0.79
YoudenIndex@99Spec	0.6	0.61	0.64	0.65	0.61	0.61	0.7	0.71	0.64	0.64	0.7	0.71	0.61	0.63	0.6	0.61	0.7	0.7
YoudenIndex@top1%	0.55	0.56	0.58	0.59	0.58	0.56	0.68	0.7	0.64	0.63	0.67	0.67	0.6	0.6	0.59	0.6	0.68	0.68
YoudenIndex@top2%	0.63	0.64	0.67	0.66	0.65	0.64	0.74	0.74	0.66	0.66	0.73	0.73	0.67	0.67	0.63	0.65	0.74	0.75
YoudenIndex@top5%	0.7	0.71	0.72	0.74	0.73	0.71	0.77	0.77	0.75	0.74	0.78	0.78	0.71	0.72	0.66	0.69	0.79	0.79
