## Supplemental Table S10 for "Precision stratification of risk for suicidal behavior in people with bipolar depression"

### Sheet: Statistics
Supplementary Table S10. Performance statistics of longitudinal prediction of suicidal behavior In patients with bipolar depression using EHR data before model ablation.
Performance metrics were shown for models predicting 30-day risk for suicidal behavior (SB) using longitudinal EHR features with different number of feature encounters (c = 2, 3, 4) and width of look-back windows in days (d = 60, 120, 180). The best performance achieved from cost-sensitive learning and standard learning were reported separately. Features were zero-imputed with additional binary i…
Number of feature encounters	c = 2						c = 3						c = 4
Width of look-back windows	d = 60		d = 120		d = 180		d = 60		d = 120		d = 180		d = 60		d = 120		d = 180
Learning method	Standard	Cost-sensitive	Standard	Cost-sensitive	Standard	Cost-sensitive	Standard	Cost-sensitive	Standard	Cost-sensitive	Standard	Cost-sensitive	Standard	Cost-sensitive	Standard	Cost-sensitive	Standard	Cost-sensitive
#FN	194	251	187	278	269	342	94	130	102	162	132	180	47	64	84	92	80	120
#FN@90Spec	52	58	51	54	57	59	14	17	26	27	27	26	16	14	28	27	16	21
#FN@95Spec	74	74	64	71	78	79	20	22	45	41	37	31	19	22	35	37	22	27
#FN@99Spec	119	112	117	123	124	131	40	41	66	65	55	58	31	31	50	53	35	46
#FN@top1%	133	127	139	141	146	145	51	44	75	73	69	68	33	33	51	55	42	49
#FN@top2%	109	100	107	105	116	114	33	37	58	57	51	55	28	27	45	46	33	40
#FN@top5%	78	76	67	73	79	80	22	23	45	41	39	33	19	23	35	37	23	29
#FP	85	20	117	31	49	1	30	2	54	2	47	5	26	4	16	7	28	2
#FP@90Spec	4218	4218	4701	4701	4858	4858	2801	2801	3522	3522	3788	3788	1981	1981	2718	2718	3045	3045
#FP@95Spec	2109	2109	2351	2351	2429	2429	1401	1401	1761	1761	1894	1894	991	991	1359	1359	1523	1523
#FP@99Spec	422	422	471	471	486	486	281	281	353	353	379	379	199	199	272	272	305	305
#FP@top1%	272	266	283	285	291	290	194	187	253	251	252	251	147	147	211	215	217	224
#FP@top2%	672	663	725	723	750	748	458	462	590	589	615	619	341	340	478	479	514	521
#FP@top5%	1915	1913	2105	2111	2181	2182	1291	1292	1639	1635	1745	1739	928	932	1287	1289	1421	1427
#TN	42091	42156	46887	46973	48526	48574	27972	28000	35160	35212	37833	37875	19778	19800	27164	27173	30421	30447
#TN@90Spec	37958	37958	42303	42303	43717	43717	25201	25201	31692	31692	34092	34092	17823	17823	24462	24462	27404	27404
#TN@95Spec	40067	40067	44653	44653	46146	46146	26601	26601	33453	33453	35986	35986	18813	18813	25821	25821	28926	28926
#TN@99Spec	41754	41754	46533	46533	48089	48089	27721	27721	34861	34861	37501	37501	19605	19605	26908	26908	30144	30144
#TN@top1%	41904	41910	46721	46719	48284	48285	27808	27815	34961	34963	37628	37629	19657	19657	26969	26965	30232	30225
#TN@top2%	41504	41513	46279	46281	47825	47827	27544	27540	34624	34625	37265	37261	19463	19464	26702	26701	29935	29928
#TN@top5%	40261	40263	44899	44893	46394	46393	26711	26710	33575	33579	36135	36141	18876	18872	25893	25891	29028	29022
#TP	92	35	142	51	75	2	44	8	74	14	66	18	38	21	29	21	51	11
#TP@90Spec	234	228	278	275	287	285	124	121	150	149	171	172	69	71	85	86	115	110
#TP@95Spec	212	212	265	258	266	265	118	116	131	135	161	167	66	63	78	76	109	104
#TP@99Spec	167	174	212	206	220	213	98	97	110	111	143	140	54	54	63	60	96	85
#TP@top1%	153	159	190	188	198	199	87	94	101	103	129	130	52	52	62	58	89	82
#TP@top2%	177	186	222	224	228	230	105	101	118	119	147	143	57	58	68	67	98	91
#TP@top5%	208	210	262	256	265	264	116	115	131	135	159	165	66	62	78	76	108	102
AUPRC	0.35	0.36	0.38	0.4	0.38	0.36	0.47	0.45	0.38	0.44	0.43	0.43	0.44	0.43	0.33	0.28	0.51	0.49
AUROC	0.92	0.93	0.94	0.94	0.93	0.92	0.95	0.94	0.93	0.93	0.94	0.94	0.92	0.93	0.89	0.9	0.93	0.93
Accuracy	0.99	0.99	0.99	0.99	0.99	0.99	1	1	1	1	1	1	1	1	1	1	1	1
Accuracy@90Spec	0.9	0.9	0.9	0.9	0.9	0.9	0.9	0.9	0.9	0.9	0.9	0.9	0.9	0.9	0.9	0.9	0.9	0.9
Accuracy@95Spec	0.95	0.95	0.95	0.95	0.95	0.95	0.95	0.95	0.95	0.95	0.95	0.95	0.95	0.95	0.95	0.95	0.95	0.95
Accuracy@99Spec	0.99	0.99	0.99	0.99	0.99	0.99	0.99	0.99	0.99	0.99	0.99	0.99	0.99	0.99	0.99	0.99	0.99	0.99
Accuracy@top1%	0.99	0.99	0.99	0.99	0.99	0.99	0.99	0.99	0.99	0.99	0.99	0.99	0.99	0.99	0.99	0.99	0.99	0.99
Accuracy@top2%	0.98	0.98	0.98	0.98	0.98	0.98	0.98	0.98	0.98	0.98	0.98	0.98	0.98	0.98	0.98	0.98	0.98	0.98
Accuracy@top5%	0.95	0.95	0.95	0.95	0.95	0.95	0.95	0.95	0.95	0.95	0.95	0.95	0.95	0.95	0.95	0.95	0.95	0.95
AccuracyHiCI	0.99	0.99	0.99	0.99	0.99	0.99	1	1	1	1	1	1	1	1	1	1	1	1
AccuracyHiCI@90Spec	0.9	0.9	0.9	0.9	0.9	0.9	0.9	0.9	0.9	0.9	0.9	0.9	0.9	0.9	0.9	0.9	0.9	0.9
AccuracyHiCI@95Spec	0.95	0.95	0.95	0.95	0.95	0.95	0.95	0.95	0.95	0.95	0.95	0.95	0.95	0.95	0.95	0.95	0.95	0.95
AccuracyHiCI@99Spec	0.99	0.99	0.99	0.99	0.99	0.99	0.99	0.99	0.99	0.99	0.99	0.99	0.99	0.99	0.99	0.99	0.99	0.99
AccuracyHiCI@top1%	0.99	0.99	0.99	0.99	0.99	0.99	0.99	0.99	0.99	0.99	0.99	0.99	0.99	0.99	0.99	0.99	0.99	0.99
AccuracyHiCI@top2%	0.98	0.98	0.98	0.98	0.98	0.98	0.98	0.98	0.98	0.98	0.98	0.98	0.98	0.98	0.98	0.98	0.98	0.98
AccuracyHiCI@top5%	0.96	0.96	0.96	0.96	0.96	0.96	0.96	0.96	0.95	0.95	0.96	0.96	0.96	0.95	0.95	0.95	0.96	0.95
AccuracyLoCI	0.99	0.99	0.99	0.99	0.99	0.99	0.99	0.99	0.99	0.99	0.99	0.99	1	1	1	1	1	1
AccuracyLoCI@90Spec	0.9	0.9	0.9	0.9	0.9	0.9	0.9	0.9	0.9	0.9	0.9	0.9	0.9	0.9	0.9	0.9	0.9	0.9
AccuracyLoCI@95Spec	0.95	0.95	0.95	0.95	0.95	0.95	0.95	0.95	0.95	0.95	0.95	0.95	0.95	0.95	0.95	0.95	0.95	0.95
AccuracyLoCI@99Spec	0.99	0.99	0.99	0.99	0.99	0.99	0.99	0.99	0.99	0.99	0.99	0.99	0.99	0.99	0.99	0.99	0.99	0.99
AccuracyLoCI@top1%	0.99	0.99	0.99	0.99	0.99	0.99	0.99	0.99	0.99	0.99	0.99	0.99	0.99	0.99	0.99	0.99	0.99	0.99
AccuracyLoCI@top2%	0.98	0.98	0.98	0.98	0.98	0.98	0.98	0.98	0.98	0.98	0.98	0.98	0.98	0.98	0.98	0.98	0.98	0.98
AccuracyLoCI@top5%	0.95	0.95	0.95	0.95	0.95	0.95	0.95	0.95	0.95	0.95	0.95	0.95	0.95	0.95	0.95	0.95	0.95	0.95
AveragePrecision	0.35	0.36	0.39	0.4	0.38	0.36	0.47	0.45	0.38	0.44	0.43	0.43	0.44	0.43	0.33	0.29	0.51	0.49
BalancedAccuracy	0.66	0.56	0.71	0.58	0.61	0.5	0.66	0.53	0.71	0.54	0.67	0.55	0.72	0.62	0.63	0.59	0.69	0.54
BalancedAccuracy@90Spec	0.86	0.85	0.87	0.87	0.87	0.86	0.9	0.89	0.88	0.87	0.88	0.88	0.86	0.87	0.83	0.83	0.89	0.87
BalancedAccuracy@95Spec	0.85	0.85	0.88	0.87	0.86	0.86	0.9	0.9	0.85	0.86	0.88	0.88	0.86	0.85	0.82	0.81	0.89	0.87
BalancedAccuracy@99Spec	0.79	0.8	0.82	0.81	0.81	0.8	0.85	0.85	0.81	0.81	0.86	0.85	0.81	0.81	0.77	0.76	0.86	0.82
BalancedAccuracy@top1%	0.76	0.77	0.79	0.78	0.78	0.79	0.81	0.84	0.78	0.79	0.82	0.82	0.8	0.8	0.77	0.75	0.84	0.81
BalancedAccuracy@top2%	0.8	0.82	0.83	0.83	0.82	0.83	0.87	0.86	0.83	0.83	0.86	0.86	0.83	0.83	0.79	0.79	0.87	0.84
BalancedAccuracy@top5%	0.84	0.84	0.88	0.87	0.86	0.86	0.9	0.89	0.85	0.86	0.88	0.89	0.86	0.84	0.82	0.81	0.89	0.87
BrierScore	0.01	0.01	0.01	0.01	0.01	0.01	0	0	0	0	0	0	0	0	0	0	0	0
BrierSkillScore	0.23	0.23	0.25	0.25	0.26	0.12	0.28	0.2	0.23	0.22	0.28	0.22	0.27	0.26	0.22	0.17	0.35	0.26
CalibrationIntercept	0.09	0.93	-0.25	0.91	0.09	1.75	0.36	1.88	-0.48	1.67	0.32	1.34	-0.57	1.95	0.68	0.84	-0.04	0.93
CalibrationSlope	0.8	0.88	0.84	0.87	0.98	0.97	0.86	0.99	0.84	0.88	0.78	0.94	0.86	0.78	0.77	0.83	0.92	1.08
CohenKappa	0.39	0.2	0.48	0.25	0.32	0.01	0.41	0.11	0.48	0.15	0.42	0.16	0.51	0.38	0.37	0.3	0.48	0.15
CohenKappa@90Spec	0.09	0.08	0.09	0.09	0.09	0.09	0.07	0.07	0.07	0.07	0.07	0.07	0.06	0.06	0.05	0.05	0.06	0.06
CohenKappa@95Spec	0.15	0.15	0.17	0.17	0.16	0.16	0.13	0.13	0.12	0.12	0.13	0.14	0.11	0.1	0.09	0.09	0.12	0.11
CohenKappa@99Spec	0.38	0.39	0.41	0.4	0.41	0.4	0.37	0.37	0.34	0.34	0.39	0.39	0.32	0.32	0.28	0.27	0.36	0.32
CohenKappa@top1%	0.43	0.44	0.47	0.46	0.47	0.47	0.41	0.45	0.38	0.38	0.44	0.45	0.36	0.36	0.32	0.3	0.4	0.37
CohenKappa@top2%	0.3	0.32	0.34	0.34	0.34	0.34	0.29	0.28	0.26	0.26	0.3	0.29	0.23	0.23	0.2	0.2	0.26	0.24
CohenKappa@top5%	0.16	0.16	0.18	0.18	0.18	0.18	0.14	0.14	0.13	0.13	0.14	0.15	0.12	0.11	0.1	0.1	0.12	0.12
CoxSnellPseudoR2	0.03	0.03	0.04	0.03	0.04	0.02	0.03	0.02	0.03	0.02	0.03	0.03	0.02	0.02	0.02	0.02	0.03	0.02
DOR	234.83	293.92	304.31	277.98	276.11	284.06	436.44	861.54	472.37	1521.51	402.48	757.5	615.03	1624.22	586.13	886.08	692.62	1395.49
DOR@90Spec	40.5	35.38	49.05	45.83	45.31	43.47	79.69	64.04	51.91	49.66	57	59.54	38.8	45.63	27.32	28.67	64.69	47.14
DOR@95Spec	54.43	54.43	78.64	69.02	64.79	63.73	112.02	100.11	55.3	62.55	82.68	102.35	65.94	54.36	42.34	39.03	94.1	73.16
DOR@99Spec	138.85	153.72	179.02	165.46	175.55	160.89	241.7	233.39	164.59	168.65	257.26	238.84	171.61	171.61	124.65	111.99	271.08	182.63
DOR@top1%	177.23	197.26	225.67	218.57	225.02	228.51	244.52	317.77	186.09	196.54	279.16	286.6	210.71	210.71	155.38	132.26	295.22	225.81
DOR@top2%	100.29	116.46	132.44	136.56	125.33	129	191.35	162.72	119.39	122.73	174.65	156.51	116.19	122.98	84.41	81.19	172.95	130.68
DOR@top5%	56.06	58.16	83.41	74.58	71.36	70.16	109.09	103.37	59.63	67.62	84.42	103.91	70.66	54.58	44.84	41.26	95.92	71.53
DiscriminationSlope	0.3	0.19	0.37	0.21	0.26	0.08	0.33	0.14	0.37	0.15	0.32	0.16	0.41	0.23	0.25	0.18	0.38	0.18
ECE	0	0	0	0	0	0.01	0	0	0	0	0	0	0	0	0	0	0	0
F1	0.4	0.21	0.48	0.25	0.32	0.01	0.42	0.11	0.49	0.15	0.42	0.16	0.51	0.38	0.37	0.3	0.49	0.15
F1@90Spec	0.1	0.1	0.1	0.1	0.1	0.1	0.08	0.08	0.08	0.08	0.08	0.08	0.06	0.07	0.06	0.06	0.07	0.07
F1@95Spec	0.16	0.16	0.18	0.18	0.18	0.17	0.14	0.14	0.13	0.13	0.14	0.15	0.12	0.11	0.1	0.1	0.12	0.12
F1@99Spec	0.38	0.39	0.42	0.41	0.42	0.41	0.38	0.38	0.34	0.35	0.4	0.39	0.32	0.32	0.28	0.27	0.36	0.33
F1@top1%	0.43	0.45	0.47	0.47	0.48	0.48	0.42	0.45	0.38	0.39	0.45	0.45	0.37	0.37	0.32	0.3	0.41	0.38
F1@top2%	0.31	0.33	0.35	0.35	0.34	0.35	0.3	0.29	0.27	0.27	0.31	0.3	0.24	0.24	0.21	0.2	0.26	0.24
F1@top5%	0.17	0.17	0.19	0.19	0.19	0.19	0.15	0.15	0.13	0.14	0.15	0.16	0.12	0.11	0.11	0.1	0.13	0.12
LogLoss	1035.26	1067.55	1095.96	1159.92	1154.12	1454.74	451.38	555.49	651.11	721.46	675.31	729.49	313.24	377.66	493.98	508.29	416.05	480.34
MAPE	0.01	0.01	0.01	0.01	0.01	0.01	0.01	0	0.01	0.01	0.01	0.01	0.01	0	0	0	0.01	0
MCC	0.41	0.28	0.48	0.31	0.36	0.06	0.43	0.21	0.49	0.26	0.44	0.27	0.51	0.45	0.41	0.37	0.5	0.27
MCC@90Spec	0.19	0.19	0.2	0.2	0.2	0.2	0.18	0.18	0.17	0.17	0.18	0.18	0.15	0.16	0.14	0.14	0.17	0.16
MCC@95Spec	0.25	0.25	0.27	0.27	0.26	0.26	0.25	0.24	0.22	0.22	0.24	0.25	0.21	0.2	0.18	0.18	0.23	0.22
MCC@99Spec	0.4	0.42	0.44	0.43	0.44	0.43	0.42	0.42	0.38	0.38	0.44	0.43	0.36	0.36	0.32	0.31	0.41	0.37
MCC@top1%	0.43	0.45	0.48	0.47	0.48	0.48	0.44	0.47	0.4	0.41	0.47	0.47	0.4	0.4	0.35	0.33	0.44	0.41
MCC@top2%	0.35	0.37	0.39	0.39	0.39	0.39	0.37	0.36	0.33	0.33	0.37	0.36	0.3	0.31	0.27	0.26	0.34	0.32
MCC@top5%	0.26	0.26	0.29	0.28	0.28	0.28	0.25	0.25	0.23	0.23	0.25	0.26	0.22	0.2	0.19	0.18	0.23	0.22
McFaddenPseudoR2	0.4	0.38	0.44	0.41	0.44	0.29	0.48	0.36	0.41	0.35	0.45	0.41	0.43	0.31	0.33	0.31	0.51	0.43
NNE	1.92	1.57	1.82	1.61	1.65	1.5	1.68	1.25	1.73	1.14	1.71	1.28	1.68	1.19	1.55	1.33	1.55	1.18
NNE@90Spec	19.03	19.5	17.91	18.09	17.93	18.05	23.59	24.15	24.48	24.64	23.15	23.02	29.71	28.9	32.98	32.6	27.48	28.68
NNE@95Spec	10.95	10.95	9.87	10.11	10.13	10.17	12.87	13.08	14.44	14.04	12.76	12.34	16.02	16.73	18.42	18.88	14.97	15.64
NNE@99Spec	3.53	3.43	3.22	3.29	3.21	3.28	3.87	3.9	4.21	4.18	3.65	3.71	4.69	4.69	5.32	5.53	4.18	4.59
NNE@top1%	2.78	2.67	2.49	2.52	2.47	2.46	3.23	2.99	3.5	3.44	2.95	2.93	3.83	3.83	4.4	4.71	3.44	3.73
NNE@top2%	4.8	4.56	4.27	4.23	4.29	4.25	5.36	5.57	6	5.95	5.18	5.33	6.98	6.86	8.03	8.15	6.24	6.73
NNE@top5%	10.21	10.11	9.03	9.25	9.23	9.27	12.13	12.23	13.51	13.11	11.97	11.54	15.06	16.03	17.5	17.96	14.16	14.99
NPV	1	0.99	1	0.99	0.99	0.99	1	1	1	1	1	1	1	1	1	1	1	1
NPV@90Spec	1	1	1	1	1	1	1	1	1	1	1	1	1	1	1	1	1	1
NPV@95Spec	1	1	1	1	1	1	1	1	1	1	1	1	1	1	1	1	1	1
NPV@99Spec	1	1	1	1	1	1	1	1	1	1	1	1	1	1	1	1	1	1
NPV@top1%	1	1	1	1	1	1	1	1	1	1	1	1	1	1	1	1	1	1
NPV@top2%	1	1	1	1	1	1	1	1	1	1	1	1	1	1	1	1	1	1
NPV@top5%	1	1	1	1	1	1	1	1	1	1	1	1	1	1	1	1	1	1
NPVHiCI	1	0.99	1	0.99	1	0.99	1	1	1	1	1	1	1	1	1	1	1	1
NPVHiCI@90Spec	1	1	1	1	1	1	1	1	1	1	1	1	1	1	1	1	1	1
NPVHiCI@95Spec	1	1	1	1	1	1	1	1	1	1	1	1	1	1	1	1	1	1
NPVHiCI@99Spec	1	1	1	1	1	1	1	1	1	1	1	1	1	1	1	1	1	1
NPVHiCI@top1%	1	1	1	1	1	1	1	1	1	1	1	1	1	1	1	1	1	1
NPVHiCI@top2%	1	1	1	1	1	1	1	1	1	1	1	1	1	1	1	1	1	1
NPVHiCI@top5%	1	1	1	1	1	1	1	1	1	1	1	1	1	1	1	1	1	1
NPVLoCI	0.99	0.99	1	0.99	0.99	0.99	1	0.99	1	0.99	1	0.99	1	1	1	1	1	1
NPVLoCI@90Spec	1	1	1	1	1	1	1	1	1	1	1	1	1	1	1	1	1	1
NPVLoCI@95Spec	1	1	1	1	1	1	1	1	1	1	1	1	1	1	1	1	1	1
NPVLoCI@99Spec	1	1	1	1	1	1	1	1	1	1	1	1	1	1	1	1	1	1
NPVLoCI@top1%	1	1	1	1	1	1	1	1	1	1	1	1	1	1	1	1	1	1
NPVLoCI@top2%	1	1	1	1	1	1	1	1	1	1	1	1	1	1	1	1	1	1
NPVLoCI@top5%	1	1	1	1	1	1	1	1	1	1	1	1	1	1	1	1	1	1
NagelkerkePseudoR2	0.41	0.39	0.45	0.42	0.45	0.3	0.49	0.37	0.42	0.36	0.46	0.42	0.44	0.32	0.33	0.31	0.51	0.44
NetBenefit	0	0	0	0	0	0	0	0	0	0	0	0	0	0	0	0	0	0
NetBenefit@90Spec	-0.09	-0.09	-0.09	-0.09	-0.09	-0.09	-0.1	-0.1	-0.1	-0.1	-0.09	-0.09	-0.1	-0.1	-0.1	-0.1	-0.1	-0.1
NetBenefit@95Spec	-0.04	-0.04	-0.04	-0.04	-0.04	-0.04	-0.05	-0.05	-0.05	-0.05	-0.05	-0.05	-0.05	-0.05	-0.05	-0.05	-0.05	-0.05
NetBenefit@99Spec	-0.01	-0.01	-0.01	-0.01	-0.01	-0.01	-0.01	-0.01	-0.01	-0.01	-0.01	-0.01	-0.01	-0.01	-0.01	-0.01	-0.01	-0.01
NetBenefit@top1%	0	0	0	0	0	0	0	0	0	0	0	0	0	0	0	0	0	0
NetBenefit@top2%	0	0	0	0	0	0	0	0	0	0	0	0	0	0	0	0	0	0
NetBenefit@top5%	0	0	0	0	0	0	0	0	0	0	0	0	0	0	0	0	0	0
O:ERatio	1.06	1.88	0.87	1.81	1.07	4.13	1.22	3.44	0.74	3.04	1.19	2.52	0.72	2.59	1.49	1.76	0.98	2.04
Precision	0.52	0.64	0.55	0.62	0.6	0.67	0.59	0.8	0.58	0.88	0.58	0.78	0.59	0.84	0.64	0.75	0.65	0.85
Precision@90Spec	0.05	0.05	0.06	0.06	0.06	0.06	0.04	0.04	0.04	0.04	0.04	0.04	0.03	0.03	0.03	0.03	0.04	0.03
Precision@95Spec	0.09	0.09	0.1	0.1	0.1	0.1	0.08	0.08	0.07	0.07	0.08	0.08	0.06	0.06	0.05	0.05	0.07	0.06
Precision@99Spec	0.28	0.29	0.31	0.3	0.31	0.3	0.26	0.26	0.24	0.24	0.27	0.27	0.21	0.21	0.19	0.18	0.24	0.22
Precision@top1%	0.36	0.37	0.4	0.4	0.4	0.41	0.31	0.33	0.29	0.29	0.34	0.34	0.26	0.26	0.23	0.21	0.29	0.27
Precision@top2%	0.21	0.22	0.23	0.24	0.23	0.24	0.19	0.18	0.17	0.17	0.19	0.19	0.14	0.15	0.12	0.12	0.16	0.15
Precision@top5%	0.1	0.1	0.11	0.11	0.11	0.11	0.08	0.08	0.07	0.08	0.08	0.09	0.07	0.06	0.06	0.06	0.07	0.07
PrecisionHiCI	0.59	0.75	0.61	0.72	0.69	0.94	0.7	0.94	0.66	0.97	0.67	0.9	0.71	0.94	0.77	0.87	0.74	0.96
PrecisionHiCI@90Spec	0.06	0.06	0.06	0.06	0.06	0.06	0.05	0.05	0.05	0.05	0.05	0.05	0.04	0.04	0.04	0.04	0.04	0.04
PrecisionHiCI@95Spec	0.1	0.1	0.11	0.11	0.11	0.11	0.09	0.09	0.08	0.08	0.09	0.09	0.08	0.08	0.07	0.07	0.08	0.08
PrecisionHiCI@99Spec	0.32	0.33	0.35	0.34	0.35	0.34	0.3	0.3	0.28	0.28	0.31	0.31	0.27	0.27	0.23	0.23	0.28	0.26
PrecisionHiCI@top1%	0.41	0.42	0.45	0.44	0.45	0.45	0.37	0.39	0.33	0.34	0.39	0.39	0.33	0.33	0.28	0.26	0.34	0.32
PrecisionHiCI@top2%	0.24	0.25	0.26	0.26	0.26	0.26	0.22	0.21	0.2	0.2	0.22	0.22	0.18	0.18	0.15	0.15	0.19	0.18
PrecisionHiCI@top5%	0.11	0.11	0.12	0.12	0.12	0.12	0.1	0.1	0.09	0.09	0.1	0.1	0.08	0.08	0.07	0.07	0.08	0.08
PrecisionLoCI	0.45	0.5	0.49	0.51	0.52	0.21	0.48	0.49	0.49	0.64	0.49	0.58	0.47	0.65	0.5	0.57	0.54	0.58
PrecisionLoCI@90Spec	0.05	0.05	0.05	0.05	0.05	0.05	0.04	0.03	0.03	0.03	0.04	0.04	0.03	0.03	0.02	0.02	0.03	0.03
PrecisionLoCI@95Spec	0.08	0.08	0.09	0.09	0.09	0.09	0.07	0.06	0.06	0.06	0.07	0.07	0.05	0.05	0.04	0.04	0.06	0.05
PrecisionLoCI@99Spec	0.25	0.26	0.28	0.27	0.28	0.27	0.22	0.22	0.2	0.2	0.24	0.23	0.17	0.17	0.15	0.14	0.2	0.18
PrecisionLoCI@top1%	0.32	0.33	0.36	0.35	0.36	0.36	0.26	0.28	0.24	0.25	0.29	0.3	0.21	0.21	0.18	0.17	0.24	0.22
PrecisionLoCI@top2%	0.18	0.19	0.21	0.21	0.21	0.21	0.16	0.15	0.14	0.14	0.17	0.16	0.11	0.11	0.1	0.1	0.13	0.12
PrecisionLoCI@top5%	0.09	0.09	0.1	0.1	0.1	0.1	0.07	0.07	0.06	0.06	0.07	0.07	0.05	0.05	0.05	0.04	0.06	0.06
Recall	0.32	0.12	0.43	0.16	0.22	0.01	0.32	0.06	0.42	0.08	0.33	0.09	0.45	0.25	0.26	0.19	0.39	0.08
Recall@90Spec	0.82	0.8	0.84	0.84	0.83	0.83	0.9	0.88	0.85	0.85	0.86	0.87	0.81	0.84	0.75	0.76	0.88	0.84
Recall@95Spec	0.74	0.74	0.81	0.78	0.77	0.77	0.86	0.84	0.74	0.77	0.81	0.84	0.78	0.74	0.69	0.67	0.83	0.79
Recall@99Spec	0.58	0.61	0.64	0.63	0.64	0.62	0.71	0.7	0.62	0.63	0.72	0.71	0.64	0.64	0.56	0.53	0.73	0.65
Recall@top1%	0.53	0.56	0.58	0.57	0.58	0.58	0.63	0.68	0.57	0.59	0.65	0.66	0.61	0.61	0.55	0.51	0.68	0.63
Recall@top2%	0.62	0.65	0.67	0.68	0.66	0.67	0.76	0.73	0.67	0.68	0.74	0.72	0.67	0.68	0.6	0.59	0.75	0.69
Recall@top5%	0.73	0.73	0.8	0.78	0.77	0.77	0.84	0.83	0.74	0.77	0.8	0.83	0.78	0.73	0.69	0.67	0.82	0.78
RecallHiCI	0.38	0.17	0.49	0.2	0.26	0.02	0.4	0.11	0.49	0.13	0.4	0.14	0.55	0.35	0.34	0.27	0.47	0.14
RecallHiCI@90Spec	0.86	0.84	0.88	0.87	0.87	0.86	0.94	0.92	0.9	0.89	0.9	0.91	0.88	0.9	0.82	0.83	0.92	0.89
RecallHiCI@95Spec	0.79	0.79	0.84	0.83	0.81	0.81	0.9	0.89	0.8	0.82	0.86	0.89	0.85	0.82	0.77	0.75	0.89	0.85
RecallHiCI@99Spec	0.64	0.66	0.69	0.68	0.69	0.67	0.78	0.77	0.69	0.7	0.78	0.77	0.73	0.73	0.65	0.62	0.8	0.73
RecallHiCI@top1%	0.59	0.61	0.63	0.62	0.63	0.63	0.71	0.75	0.64	0.66	0.71	0.72	0.71	0.71	0.64	0.6	0.75	0.7
RecallHiCI@top2%	0.67	0.7	0.72	0.73	0.71	0.72	0.82	0.8	0.74	0.74	0.8	0.78	0.76	0.77	0.69	0.68	0.81	0.77
RecallHiCI@top5%	0.78	0.78	0.84	0.82	0.81	0.81	0.89	0.89	0.8	0.82	0.85	0.88	0.85	0.81	0.77	0.75	0.88	0.84
RecallLoCI	0.27	0.09	0.38	0.12	0.18	0	0.25	0.03	0.35	0.05	0.27	0.06	0.35	0.17	0.19	0.12	0.31	0.05
RecallLoCI@90Spec	0.77	0.75	0.8	0.79	0.79	0.79	0.84	0.81	0.79	0.79	0.81	0.81	0.72	0.74	0.67	0.67	0.81	0.77
RecallLoCI@95Spec	0.69	0.69	0.76	0.74	0.73	0.72	0.79	0.77	0.68	0.7	0.75	0.79	0.68	0.64	0.6	0.58	0.76	0.72
RecallLoCI@99Spec	0.53	0.55	0.59	0.57	0.59	0.57	0.63	0.62	0.55	0.56	0.66	0.64	0.53	0.53	0.47	0.44	0.65	0.56
RecallLoCI@top1%	0.48	0.5	0.52	0.52	0.52	0.53	0.55	0.6	0.5	0.51	0.58	0.59	0.51	0.51	0.46	0.42	0.6	0.54
RecallLoCI@top2%	0.56	0.59	0.62	0.63	0.61	0.62	0.68	0.65	0.6	0.6	0.68	0.66	0.57	0.58	0.51	0.5	0.67	0.61
RecallLoCI@top5%	0.67	0.68	0.75	0.73	0.72	0.72	0.77	0.76	0.68	0.7	0.74	0.78	0.68	0.63	0.6	0.58	0.75	0.7
Specificity	1	1	1	1	1	1	1	1	1	1	1	1	1	1	1	1	1	1
Specificity@90Spec	0.9	0.9	0.9	0.9	0.9	0.9	0.9	0.9	0.9	0.9	0.9	0.9	0.9	0.9	0.9	0.9	0.9	0.9
Specificity@95Spec	0.95	0.95	0.95	0.95	0.95	0.95	0.95	0.95	0.95	0.95	0.95	0.95	0.95	0.95	0.95	0.95	0.95	0.95
Specificity@99Spec	0.99	0.99	0.99	0.99	0.99	0.99	0.99	0.99	0.99	0.99	0.99	0.99	0.99	0.99	0.99	0.99	0.99	0.99
Specificity@top1%	0.99	0.99	0.99	0.99	0.99	0.99	0.99	0.99	0.99	0.99	0.99	0.99	0.99	0.99	0.99	0.99	0.99	0.99
Specificity@top2%	0.98	0.98	0.98	0.98	0.98	0.98	0.98	0.98	0.98	0.98	0.98	0.98	0.98	0.98	0.98	0.98	0.98	0.98
Specificity@top5%	0.95	0.95	0.96	0.96	0.96	0.96	0.95	0.95	0.95	0.95	0.95	0.95	0.95	0.95	0.95	0.95	0.95	0.95
SpecificityHiCI	1	1	1	1	1	1	1	1	1	1	1	1	1	1	1	1	1	1
SpecificityHiCI@90Spec	0.9	0.9	0.9	0.9	0.9	0.9	0.9	0.9	0.9	0.9	0.9	0.9	0.9	0.9	0.9	0.9	0.9	0.9
SpecificityHiCI@95Spec	0.95	0.95	0.95	0.95	0.95	0.95	0.95	0.95	0.95	0.95	0.95	0.95	0.95	0.95	0.95	0.95	0.95	0.95
SpecificityHiCI@99Spec	0.99	0.99	0.99	0.99	0.99	0.99	0.99	0.99	0.99	0.99	0.99	0.99	0.99	0.99	0.99	0.99	0.99	0.99
SpecificityHiCI@top1%	0.99	0.99	0.99	0.99	0.99	0.99	0.99	0.99	0.99	0.99	0.99	0.99	0.99	0.99	0.99	0.99	0.99	0.99
SpecificityHiCI@top2%	0.99	0.99	0.99	0.99	0.99	0.99	0.99	0.98	0.98	0.98	0.98	0.98	0.98	0.98	0.98	0.98	0.98	0.98
SpecificityHiCI@top5%	0.96	0.96	0.96	0.96	0.96	0.96	0.96	0.96	0.96	0.96	0.96	0.96	0.96	0.96	0.96	0.96	0.96	0.96
SpecificityLoCI	1	1	1	1	1	1	1	1	1	1	1	1	1	1	1	1	1	1
SpecificityLoCI@90Spec	0.9	0.9	0.9	0.9	0.9	0.9	0.9	0.9	0.9	0.9	0.9	0.9	0.9	0.9	0.9	0.9	0.9	0.9
SpecificityLoCI@95Spec	0.95	0.95	0.95	0.95	0.95	0.95	0.95	0.95	0.95	0.95	0.95	0.95	0.95	0.95	0.95	0.95	0.95	0.95
SpecificityLoCI@99Spec	0.99	0.99	0.99	0.99	0.99	0.99	0.99	0.99	0.99	0.99	0.99	0.99	0.99	0.99	0.99	0.99	0.99	0.99
SpecificityLoCI@top1%	0.99	0.99	0.99	0.99	0.99	0.99	0.99	0.99	0.99	0.99	0.99	0.99	0.99	0.99	0.99	0.99	0.99	0.99
SpecificityLoCI@top2%	0.98	0.98	0.98	0.98	0.98	0.98	0.98	0.98	0.98	0.98	0.98	0.98	0.98	0.98	0.98	0.98	0.98	0.98
SpecificityLoCI@top5%	0.95	0.95	0.95	0.95	0.95	0.95	0.95	0.95	0.95	0.95	0.95	0.95	0.95	0.95	0.95	0.95	0.95	0.95
StandardizedNetBenefit	0.29	0.12	0.4	0.15	0.2	0.01	0.3	0.06	0.39	0.08	0.31	0.09	0.42	0.24	0.24	0.18	0.37	0.08
StandardizedNetBenefit@90Spec	-13.93	-13.95	-13.44	-13.45	-13.29	-13.29	-19.4	-19.42	-19.16	-19.16	-18.27	-18.26	-22.49	-22.47	-23.3	-23.29	-22.37	-22.4
StandardizedNetBenefit@95Spec	-6.63	-6.63	-6.34	-6.36	-6.29	-6.29	-9.3	-9.31	-9.26	-9.24	-8.75	-8.72	-10.88	-10.92	-11.34	-11.35	-10.79	-10.83
StandardizedNetBenefit@99Spec	-0.89	-0.87	-0.79	-0.81	-0.77	-0.79	-1.33	-1.33	-1.38	-1.38	-1.19	-1.21	-1.71	-1.71	-1.85	-1.88	-1.6	-1.68
StandardizedNetBenefit@top1%	0.44	0.46	0.49	0.48	0.49	0.49	0.49	0.55	0.43	0.44	0.52	0.53	0.44	0.44	0.36	0.32	0.51	0.45
StandardizedNetBenefit@top2%	0.38	0.42	0.45	0.46	0.44	0.45	0.43	0.4	0.34	0.34	0.43	0.41	0.27	0.28	0.18	0.17	0.36	0.3
StandardizedNetBenefit@top5%	0.06	0.07	0.16	0.14	0.14	0.13	-0.09	-0.1	-0.19	-0.16	-0.08	-0.04	-0.32	-0.37	-0.45	-0.47	-0.26	-0.31
YoudenIndex	0.32	0.12	0.43	0.15	0.22	0.01	0.32	0.06	0.42	0.08	0.33	0.09	0.45	0.25	0.26	0.19	0.39	0.08
YoudenIndex@90Spec	0.72	0.7	0.74	0.74	0.73	0.73	0.8	0.78	0.75	0.75	0.76	0.77	0.71	0.74	0.65	0.66	0.78	0.74
YoudenIndex@95Spec	0.69	0.69	0.76	0.73	0.72	0.72	0.81	0.79	0.69	0.72	0.76	0.79	0.73	0.69	0.64	0.62	0.78	0.74
YoudenIndex@99Spec	0.57	0.6	0.63	0.62	0.63	0.61	0.7	0.69	0.61	0.62	0.71	0.7	0.63	0.63	0.55	0.52	0.72	0.64
YoudenIndex@top1%	0.53	0.55	0.57	0.57	0.57	0.57	0.62	0.67	0.57	0.58	0.64	0.65	0.6	0.6	0.54	0.51	0.67	0.62
YoudenIndex@top2%	0.6	0.63	0.66	0.67	0.65	0.65	0.74	0.72	0.65	0.66	0.73	0.71	0.65	0.67	0.58	0.58	0.73	0.68
YoudenIndex@top5%	0.68	0.69	0.75	0.73	0.73	0.72	0.79	0.79	0.7	0.72	0.76	0.79	0.73	0.68	0.64	0.63	0.78	0.73
