## Supplemental Table S11 for "Precision stratification of risk for suicidal behavior in people with bipolar depression"

### Sheet: Statistics
Supplementary Table S11. Performance statistics of longitudinal prediction of suicidal behavior In patients with bipolar depression using EHR data.
Performance metrics were shown for models predicting 30-day risk for suicidal behavior (SB) using longitudinal EHR features with different number of feature encounters (c = 2, 3, 4) and width of look-back windows in days (d = 60, 120, 180). The best performance achieved from standard learning was reported. Features were imputed using zero-, mean-, and median-imputation with additional binary indi…
Number of feature encounters	c = 2									c = 3									c = 4
Width of look-back windows	d = 60			d = 120			d = 180			d = 60			d = 120			d = 180			d = 60			d = 120			d = 180
Learning method	Zero	Mean	Median	Zero	Mean	Median	Zero	Mean	Median	Zero	Mean	Median	Zero	Mean	Median	Zero	Mean	Median	Zero	Mean	Median	Zero	Mean	Median	Zero	Mean	Median
#FN	173	197	174	238	205	215	238	266	266	82	81	81	121	120	109	134	125	127	47	48	47	77	76	81	76	85	83
#FN@90Spec	46	48	44	49	50	51	52	60	62	14	12	14	24	25	24	28	24	26	15	15	15	29	24	24	16	13	15
#FN@95Spec	71	74	72	77	70	70	75	76	82	21	19	23	33	33	34	34	32	34	20	16	23	32	31	32	21	20	24
#FN@99Spec	111	111	109	116	112	112	129	131	131	40	35	38	61	61	63	57	57	58	32	29	31	44	43	44	38	36	40
#FN@top1%	126	126	125	137	132	132	144	145	145	43	42	40	63	63	64	64	61	64	33	31	33	46	44	46	41	40	40
#FN@top2%	101	103	100	105	106	101	115	121	123	34	31	36	57	55	56	51	49	51	27	26	27	40	38	35	32	32	35
#FN@top5%	72	77	77	77	71	75	77	80	83	25	21	23	35	36	35	35	33	35	21	19	23	33	34	32	21	21	25
#FP	114	82	118	63	89	85	100	42	53	35	34	34	20	23	35	43	50	37	18	22	21	19	22	13	32	19	17
#FP@90Spec	4218	4218	4218	4699	4701	4700	4858	4672	4858	2801	2801	2801	3522	3522	3522	3788	3757	3740	1981	1981	1981	2718	2717	2718	3045	3044	3045
#FP@95Spec	2109	2109	2109	2350	2351	2349	2428	2332	2429	1401	1401	1401	1761	1761	1761	1894	1894	1893	991	991	991	1359	1359	1359	1523	1507	1523
#FP@99Spec	422	422	422	457	468	471	486	471	486	281	281	281	353	353	353	379	376	368	199	199	199	272	272	272	305	302	305
#FP@top1%	265	265	264	281	276	276	289	290	290	186	185	183	241	241	242	247	244	247	147	145	147	206	204	206	216	215	215
#FP@top2%	664	666	663	723	724	719	749	755	757	459	456	461	589	587	588	615	613	615	340	339	340	473	471	468	513	513	516
#FP@top5%	1909	1914	1914	2115	2109	2113	2179	2182	2185	1294	1290	1292	1629	1630	1629	1741	1739	1741	930	928	932	1285	1286	1284	1419	1419	1423
#TN	42062	42094	42058	46941	46915	46919	48475	48533	48522	27967	27968	27968	35194	35191	35179	37837	37830	37843	19786	19782	19783	27161	27158	27167	30417	30430	30432
#TN@90Spec	37958	37958	37958	42305	42303	42304	43717	43903	43717	25201	25201	25201	31692	31692	31692	34092	34123	34140	17823	17823	17823	24462	24463	24462	27404	27405	27404
#TN@95Spec	40067	40067	40067	44654	44653	44655	46147	46243	46146	26601	26601	26601	33453	33453	33453	35986	35986	35987	18813	18813	18813	25821	25821	25821	28926	28942	28926
#TN@99Spec	41754	41754	41754	46547	46536	46533	48089	48104	48089	27721	27721	27721	34861	34861	34861	37501	37504	37512	19605	19605	19605	26908	26908	26908	30144	30147	30144
#TN@top1%	41911	41911	41912	46723	46728	46728	48286	48285	48285	27816	27817	27819	34973	34973	34972	37633	37636	37633	19657	19659	19657	26974	26976	26974	30233	30234	30234
#TN@top2%	41512	41510	41513	46281	46280	46285	47826	47820	47818	27543	27546	27541	34625	34627	34626	37265	37267	37265	19464	19465	19464	26707	26709	26712	29936	29936	29933
#TN@top5%	40267	40262	40262	44889	44895	44891	46396	46393	46390	26708	26712	26710	33585	33584	33585	36139	36141	36139	18874	18876	18872	25895	25894	25896	29030	29030	29026
#TP	113	89	112	91	124	114	106	78	78	56	57	57	55	56	67	64	73	71	38	37	38	36	37	32	55	46	48
#TP@90Spec	240	238	242	280	279	278	292	284	282	124	126	124	152	151	152	170	174	172	70	70	70	84	89	89	115	118	116
#TP@95Spec	215	212	214	252	259	259	269	268	262	117	119	115	143	143	142	164	166	164	65	69	62	81	82	81	110	111	107
#TP@99Spec	175	175	177	213	217	217	215	213	213	98	103	100	115	115	113	141	141	140	53	56	54	69	70	69	93	95	91
#TP@top1%	160	160	161	192	197	197	200	199	199	95	96	98	113	113	112	134	137	134	52	54	52	67	69	67	90	91	91
#TP@top2%	185	183	186	224	223	228	229	223	221	104	107	102	119	121	120	147	149	147	58	59	58	73	75	78	99	99	96
#TP@top5%	214	209	209	252	258	254	267	264	261	113	117	115	141	140	141	163	165	163	64	66	62	80	79	81	110	110	106
AUPRC	0.34	0.34	0.33	0.38	0.39	0.37	0.35	0.4	0.37	0.5	0.49	0.51	0.46	0.47	0.45	0.47	0.46	0.48	0.39	0.44	0.45	0.38	0.4	0.42	0.46	0.52	0.5
AUROC	0.93	0.92	0.93	0.94	0.94	0.94	0.93	0.93	0.93	0.95	0.96	0.95	0.93	0.94	0.95	0.94	0.95	0.93	0.92	0.92	0.93	0.88	0.9	0.9	0.95	0.95	0.95
Accuracy	0.99	0.99	0.99	0.99	0.99	0.99	0.99	0.99	0.99	1	1	1	1	1	1	1	1	1	1	1	1	1	1	1	1	1	1
Accuracy@90Spec	0.9	0.9	0.9	0.9	0.9	0.9	0.9	0.9	0.9	0.9	0.9	0.9	0.9	0.9	0.9	0.9	0.9	0.9	0.9	0.9	0.9	0.9	0.9	0.9	0.9	0.9	0.9
Accuracy@95Spec	0.95	0.95	0.95	0.95	0.95	0.95	0.95	0.95	0.95	0.95	0.95	0.95	0.95	0.95	0.95	0.95	0.95	0.95	0.95	0.95	0.95	0.95	0.95	0.95	0.95	0.95	0.95
Accuracy@99Spec	0.99	0.99	0.99	0.99	0.99	0.99	0.99	0.99	0.99	0.99	0.99	0.99	0.99	0.99	0.99	0.99	0.99	0.99	0.99	0.99	0.99	0.99	0.99	0.99	0.99	0.99	0.99
Accuracy@top1%	0.99	0.99	0.99	0.99	0.99	0.99	0.99	0.99	0.99	0.99	0.99	0.99	0.99	0.99	0.99	0.99	0.99	0.99	0.99	0.99	0.99	0.99	0.99	0.99	0.99	0.99	0.99
Accuracy@top2%	0.98	0.98	0.98	0.98	0.98	0.98	0.98	0.98	0.98	0.98	0.98	0.98	0.98	0.98	0.98	0.98	0.98	0.98	0.98	0.98	0.98	0.98	0.98	0.98	0.98	0.98	0.98
Accuracy@top5%	0.95	0.95	0.95	0.95	0.95	0.95	0.95	0.95	0.95	0.95	0.95	0.95	0.95	0.95	0.95	0.95	0.95	0.95	0.95	0.95	0.95	0.95	0.95	0.95	0.95	0.95	0.95
AccuracyHiCI	0.99	0.99	0.99	0.99	0.99	0.99	0.99	0.99	0.99	1	1	1	1	1	1	1	1	1	1	1	1	1	1	1	1	1	1
AccuracyHiCI@90Spec	0.9	0.9	0.9	0.9	0.9	0.9	0.9	0.91	0.9	0.9	0.9	0.9	0.9	0.9	0.9	0.9	0.9	0.9	0.9	0.9	0.9	0.9	0.9	0.9	0.9	0.9	0.9
AccuracyHiCI@95Spec	0.95	0.95	0.95	0.95	0.95	0.95	0.95	0.95	0.95	0.95	0.95	0.95	0.95	0.95	0.95	0.95	0.95	0.95	0.95	0.95	0.95	0.95	0.95	0.95	0.95	0.95	0.95
AccuracyHiCI@99Spec	0.99	0.99	0.99	0.99	0.99	0.99	0.99	0.99	0.99	0.99	0.99	0.99	0.99	0.99	0.99	0.99	0.99	0.99	0.99	0.99	0.99	0.99	0.99	0.99	0.99	0.99	0.99
AccuracyHiCI@top1%	0.99	0.99	0.99	0.99	0.99	0.99	0.99	0.99	0.99	0.99	0.99	0.99	0.99	0.99	0.99	0.99	0.99	0.99	0.99	0.99	0.99	0.99	0.99	0.99	0.99	0.99	0.99
AccuracyHiCI@top2%	0.98	0.98	0.98	0.98	0.98	0.98	0.98	0.98	0.98	0.98	0.98	0.98	0.98	0.98	0.98	0.98	0.98	0.98	0.98	0.98	0.98	0.98	0.98	0.98	0.98	0.98	0.98
AccuracyHiCI@top5%	0.96	0.96	0.96	0.96	0.96	0.96	0.96	0.96	0.96	0.96	0.96	0.96	0.96	0.96	0.96	0.96	0.96	0.96	0.96	0.95	0.95	0.95	0.95	0.95	0.96	0.96	0.95
AccuracyLoCI	0.99	0.99	0.99	0.99	0.99	0.99	0.99	0.99	0.99	1	1	1	1	1	1	0.99	0.99	0.99	1	1	1	1	1	1	1	1	1
AccuracyLoCI@90Spec	0.9	0.9	0.9	0.9	0.9	0.9	0.9	0.9	0.9	0.9	0.9	0.9	0.9	0.9	0.9	0.9	0.9	0.9	0.9	0.9	0.9	0.9	0.9	0.9	0.9	0.9	0.9
AccuracyLoCI@95Spec	0.95	0.95	0.95	0.95	0.95	0.95	0.95	0.95	0.95	0.95	0.95	0.95	0.95	0.95	0.95	0.95	0.95	0.95	0.95	0.95	0.95	0.95	0.95	0.95	0.95	0.95	0.95
AccuracyLoCI@99Spec	0.99	0.99	0.99	0.99	0.99	0.99	0.99	0.99	0.99	0.99	0.99	0.99	0.99	0.99	0.99	0.99	0.99	0.99	0.99	0.99	0.99	0.99	0.99	0.99	0.99	0.99	0.99
AccuracyLoCI@top1%	0.99	0.99	0.99	0.99	0.99	0.99	0.99	0.99	0.99	0.99	0.99	0.99	0.99	0.99	0.99	0.99	0.99	0.99	0.99	0.99	0.99	0.99	0.99	0.99	0.99	0.99	0.99
AccuracyLoCI@top2%	0.98	0.98	0.98	0.98	0.98	0.98	0.98	0.98	0.98	0.98	0.98	0.98	0.98	0.98	0.98	0.98	0.98	0.98	0.98	0.98	0.98	0.98	0.98	0.98	0.98	0.98	0.98
AccuracyLoCI@top5%	0.95	0.95	0.95	0.95	0.95	0.95	0.95	0.95	0.95	0.95	0.95	0.95	0.95	0.95	0.95	0.95	0.95	0.95	0.95	0.95	0.95	0.95	0.95	0.95	0.95	0.95	0.95
AveragePrecision	0.34	0.34	0.34	0.38	0.4	0.37	0.35	0.4	0.37	0.51	0.49	0.51	0.47	0.47	0.45	0.47	0.46	0.48	0.4	0.45	0.45	0.38	0.41	0.42	0.46	0.53	0.5
BalancedAccuracy	0.7	0.65	0.69	0.64	0.69	0.67	0.65	0.61	0.61	0.7	0.71	0.71	0.66	0.66	0.69	0.66	0.68	0.68	0.72	0.72	0.72	0.66	0.66	0.64	0.71	0.68	0.68
BalancedAccuracy@90Spec	0.87	0.87	0.87	0.88	0.87	0.87	0.87	0.86	0.86	0.9	0.91	0.9	0.88	0.88	0.88	0.88	0.89	0.88	0.86	0.86	0.86	0.82	0.84	0.84	0.89	0.9	0.89
BalancedAccuracy@95Spec	0.85	0.85	0.85	0.86	0.87	0.87	0.87	0.87	0.86	0.9	0.91	0.89	0.88	0.88	0.88	0.89	0.89	0.89	0.86	0.88	0.84	0.83	0.84	0.83	0.89	0.9	0.88
BalancedAccuracy@99Spec	0.8	0.8	0.8	0.82	0.82	0.82	0.81	0.8	0.8	0.85	0.87	0.86	0.82	0.82	0.82	0.85	0.85	0.85	0.81	0.82	0.81	0.8	0.8	0.8	0.85	0.86	0.84
BalancedAccuracy@top1%	0.78	0.78	0.78	0.79	0.8	0.8	0.79	0.79	0.79	0.84	0.84	0.85	0.82	0.82	0.81	0.84	0.84	0.84	0.8	0.81	0.8	0.79	0.8	0.79	0.84	0.84	0.84
BalancedAccuracy@top2%	0.82	0.81	0.82	0.83	0.83	0.84	0.83	0.82	0.81	0.87	0.88	0.86	0.83	0.84	0.83	0.86	0.87	0.86	0.83	0.84	0.83	0.81	0.82	0.84	0.87	0.87	0.86
BalancedAccuracy@top5%	0.85	0.84	0.84	0.86	0.87	0.86	0.87	0.86	0.86	0.89	0.9	0.89	0.88	0.87	0.88	0.89	0.89	0.89	0.85	0.86	0.84	0.83	0.83	0.83	0.9	0.9	0.88
BrierScore	0.01	0.01	0.01	0	0	0.01	0.01	0.01	0.01	0	0	0	0	0	0	0	0	0	0	0	0	0	0	0	0	0	0
BrierSkillScore	0.22	0.23	0.22	0.28	0.28	0.27	0.25	0.27	0.26	0.35	0.35	0.35	0.31	0.32	0.31	0.3	0.33	0.33	0.3	0.28	0.29	0.26	0.28	0.28	0.32	0.37	0.36
CalibrationIntercept	0.04	0.04	-0.07	-0.06	0.02	0.06	0.14	0.28	0.14	0.14	0.11	0.25	0.23	0.31	0.02	-0.14	-0.05	0	0.29	-0.24	0.04	0.47	0.13	0.31	0.01	0.05	0.21
CalibrationSlope	0.8	0.91	0.82	1.02	0.94	0.91	0.83	0.96	0.92	0.92	0.99	0.95	0.97	0.87	0.92	0.93	0.96	0.87	0.79	0.82	0.77	0.7	0.77	0.82	0.91	1	0.95
CohenKappa	0.44	0.39	0.43	0.37	0.45	0.43	0.38	0.33	0.33	0.49	0.5	0.5	0.44	0.44	0.48	0.42	0.45	0.46	0.54	0.51	0.53	0.43	0.43	0.4	0.5	0.47	0.49
CohenKappa@90Spec	0.09	0.09	0.09	0.09	0.09	0.09	0.09	0.1	0.09	0.07	0.07	0.07	0.07	0.07	0.07	0.07	0.08	0.07	0.06	0.06	0.06	0.05	0.05	0.05	0.06	0.06	0.06
CohenKappa@95Spec	0.15	0.15	0.15	0.16	0.17	0.17	0.17	0.17	0.16	0.13	0.14	0.13	0.13	0.13	0.13	0.14	0.14	0.14	0.11	0.11	0.1	0.1	0.1	0.1	0.12	0.12	0.11
CohenKappa@99Spec	0.39	0.39	0.39	0.42	0.42	0.42	0.41	0.41	0.4	0.37	0.39	0.38	0.35	0.35	0.35	0.39	0.39	0.39	0.31	0.33	0.32	0.3	0.3	0.3	0.35	0.36	0.34
CohenKappa@top1%	0.45	0.45	0.45	0.47	0.49	0.49	0.48	0.47	0.47	0.45	0.45	0.46	0.42	0.42	0.42	0.46	0.47	0.46	0.36	0.38	0.36	0.34	0.35	0.34	0.41	0.41	0.41
CohenKappa@top2%	0.32	0.32	0.32	0.34	0.34	0.35	0.34	0.33	0.33	0.29	0.3	0.29	0.26	0.27	0.27	0.3	0.3	0.3	0.23	0.24	0.23	0.22	0.22	0.23	0.26	0.26	0.25
CohenKappa@top5%	0.17	0.16	0.16	0.18	0.18	0.18	0.18	0.18	0.18	0.14	0.14	0.14	0.14	0.14	0.14	0.15	0.15	0.15	0.11	0.12	0.11	0.1	0.1	0.1	0.13	0.13	0.12
CoxSnellPseudoR2	0.03	0.03	0.03	0.04	0.04	0.04	0.04	0.04	0.04	0.03	0.03	0.03	0.03	0.03	0.03	0.03	0.03	0.03	0.02	0.02	0.02	0.02	0.02	0.02	0.03	0.03	0.03
DOR	241	231.92	229.42	284.89	318.85	292.68	215.9	338.84	268.46	545.7	578.86	578.86	799.86	714.02	617.82	420.27	441.85	571.79	888.73	693.12	761.66	668.35	600.98	825.59	687.88	866.74	1035.25
DOR@90Spec	46.95	44.62	49.49	51.45	50.21	49.06	50.53	44.48	40.93	79.69	94.47	79.69	56.99	54.35	56.99	54.64	65.85	60.39	41.99	41.99	41.99	26.07	33.39	33.38	64.69	81.72	69.6
DOR@95Spec	57.53	54.43	56.47	62.19	70.27	70.34	68.17	69.93	60.7	105.79	118.92	94.94	82.32	82.32	79.34	91.65	98.56	91.7	61.7	81.87	51.17	48.09	50.26	48.09	99.49	106.59	84.68
DOR@99Spec	155.99	155.99	160.67	187.02	192.66	191.42	164.91	166.06	160.89	241.7	290.32	259.61	186.18	186.18	177.13	244.76	246.74	246.05	163.17	190.24	171.61	155.13	161.04	155.13	241.88	263.43	224.84
DOR@top1%	200.83	200.83	204.48	233.03	252.67	252.67	232.05	228.51	228.51	330.4	343.68	372.44	260.29	260.29	252.9	319	346.42	319	210.71	236.17	210.71	190.72	207.37	190.72	307.25	319.92	319.92
DOR@top2%	114.51	110.74	116.46	136.56	134.48	145.32	127.15	116.73	113.5	183.55	208.5	169.27	122.73	129.78	126.19	174.65	184.86	174.65	122.98	130.3	122.98	103.04	111.92	127.2	180.54	180.54	159.11
DOR@top5%	62.69	57.1	57.1	69.46	77.35	71.95	73.83	70.16	66.76	93.29	115.37	103.37	83.06	80.13	83.06	96.67	103.91	96.67	61.85	70.66	54.58	48.85	46.78	51.05	107.16	107.16	86.49
DiscriminationSlope	0.32	0.28	0.33	0.28	0.3	0.3	0.29	0.25	0.26	0.37	0.36	0.35	0.28	0.33	0.33	0.34	0.35	0.36	0.4	0.43	0.4	0.33	0.35	0.29	0.37	0.37	0.34
ECE	0	0	0	0	0	0	0	0	0	0	0	0	0	0	0	0	0	0	0	0	0	0	0	0	0	0	0
F1	0.44	0.39	0.43	0.38	0.46	0.43	0.39	0.34	0.33	0.49	0.5	0.5	0.44	0.44	0.48	0.42	0.45	0.46	0.54	0.51	0.53	0.43	0.43	0.41	0.5	0.47	0.49
F1@90Spec	0.1	0.1	0.1	0.11	0.11	0.1	0.11	0.11	0.1	0.08	0.08	0.08	0.08	0.08	0.08	0.08	0.08	0.08	0.07	0.07	0.07	0.06	0.06	0.06	0.07	0.07	0.07
F1@95Spec	0.16	0.16	0.16	0.17	0.18	0.18	0.18	0.18	0.17	0.14	0.14	0.14	0.14	0.14	0.14	0.15	0.15	0.15	0.11	0.12	0.11	0.1	0.11	0.1	0.12	0.13	0.12
F1@99Spec	0.4	0.4	0.4	0.43	0.43	0.43	0.41	0.41	0.41	0.38	0.39	0.39	0.36	0.36	0.35	0.39	0.39	0.4	0.31	0.33	0.32	0.3	0.31	0.3	0.35	0.36	0.35
F1@top1%	0.45	0.45	0.45	0.48	0.49	0.49	0.48	0.48	0.48	0.45	0.46	0.47	0.43	0.43	0.42	0.46	0.47	0.46	0.37	0.38	0.37	0.35	0.36	0.35	0.41	0.42	0.42
F1@top2%	0.33	0.32	0.33	0.35	0.35	0.36	0.35	0.34	0.33	0.3	0.31	0.29	0.27	0.27	0.27	0.31	0.31	0.31	0.24	0.24	0.24	0.22	0.23	0.24	0.27	0.27	0.26
F1@top5%	0.18	0.17	0.17	0.19	0.19	0.19	0.19	0.19	0.19	0.15	0.15	0.15	0.14	0.14	0.14	0.16	0.16	0.16	0.12	0.12	0.11	0.11	0.11	0.11	0.13	0.13	0.13
LogLoss	1012.15	1000.76	1003.55	1056.27	1055.43	1064.8	1169.5	1146.61	1163.22	416.4	404.07	413.49	583.56	583.7	575.71	632.08	606.02	621.97	312.08	305.53	309.96	488.07	446.24	440.07	414.94	388.42	408.21
MAPE	0.01	0.01	0.01	0.01	0.01	0.01	0.01	0.01	0.01	0.01	0.01	0.01	0.01	0.01	0.01	0.01	0.01	0.01	0	0.01	0	0	0.01	0.01	0.01	0.01	0.01
MCC	0.44	0.4	0.43	0.4	0.47	0.44	0.39	0.38	0.36	0.5	0.51	0.51	0.48	0.47	0.5	0.44	0.47	0.48	0.55	0.52	0.53	0.46	0.45	0.45	0.51	0.5	0.52
MCC@90Spec	0.2	0.2	0.2	0.2	0.2	0.2	0.2	0.2	0.2	0.18	0.19	0.18	0.18	0.17	0.18	0.18	0.18	0.18	0.16	0.16	0.16	0.14	0.15	0.15	0.17	0.17	0.17
MCC@95Spec	0.25	0.25	0.25	0.26	0.27	0.27	0.27	0.27	0.26	0.25	0.25	0.24	0.24	0.24	0.24	0.25	0.25	0.25	0.21	0.22	0.2	0.19	0.19	0.19	0.23	0.23	0.22
MCC@99Spec	0.42	0.42	0.42	0.45	0.45	0.45	0.43	0.43	0.43	0.42	0.44	0.43	0.4	0.4	0.39	0.44	0.44	0.44	0.36	0.38	0.36	0.35	0.35	0.35	0.4	0.41	0.4
MCC@top1%	0.45	0.45	0.46	0.48	0.5	0.5	0.48	0.48	0.48	0.48	0.48	0.49	0.45	0.45	0.44	0.48	0.5	0.48	0.4	0.41	0.4	0.38	0.39	0.38	0.45	0.45	0.45
MCC@top2%	0.37	0.36	0.37	0.39	0.39	0.4	0.39	0.38	0.37	0.37	0.38	0.36	0.33	0.34	0.33	0.37	0.38	0.37	0.31	0.32	0.31	0.29	0.3	0.31	0.34	0.34	0.33
MCC@top5%	0.26	0.26	0.26	0.27	0.28	0.28	0.28	0.28	0.27	0.25	0.26	0.25	0.24	0.24	0.24	0.26	0.26	0.26	0.21	0.22	0.2	0.19	0.19	0.2	0.24	0.24	0.23
McFaddenPseudoR2	0.41	0.42	0.41	0.46	0.46	0.46	0.43	0.44	0.43	0.52	0.54	0.53	0.47	0.47	0.48	0.49	0.51	0.5	0.43	0.44	0.43	0.33	0.39	0.4	0.51	0.54	0.52
NNE	2.01	1.92	2.05	1.69	1.72	1.75	1.94	1.54	1.68	1.62	1.6	1.6	1.36	1.41	1.52	1.67	1.68	1.52	1.47	1.59	1.55	1.53	1.59	1.41	1.58	1.41	1.35
NNE@90Spec	18.58	18.72	18.43	17.78	17.85	17.91	17.64	17.45	18.23	23.59	23.23	23.59	24.17	24.32	24.17	23.28	22.59	22.74	29.3	29.3	29.3	33.36	31.53	31.54	27.48	26.8	27.25
NNE@95Spec	10.81	10.95	10.86	10.33	10.08	10.07	10.03	9.7	10.27	12.97	12.77	13.18	13.31	13.31	13.4	12.55	12.41	12.54	16.25	15.36	16.98	17.78	17.57	17.78	14.85	14.58	15.23
NNE@99Spec	3.41	3.41	3.38	3.15	3.16	3.17	3.26	3.21	3.28	3.87	3.73	3.81	4.07	4.07	4.12	3.69	3.67	3.63	4.75	4.55	4.69	4.94	4.89	4.94	4.28	4.18	4.35
NNE@top1%	2.66	2.66	2.64	2.46	2.4	2.4	2.44	2.46	2.46	2.96	2.93	2.87	3.13	3.13	3.16	2.84	2.78	2.84	3.83	3.69	3.83	4.07	3.96	4.07	3.4	3.36	3.36
NNE@top2%	4.59	4.64	4.56	4.23	4.25	4.15	4.27	4.39	4.43	5.41	5.26	5.52	5.95	5.85	5.9	5.18	5.11	5.18	6.86	6.75	6.86	7.48	7.28	7	6.18	6.18	6.38
NNE@top5%	9.92	10.16	10.16	9.39	9.17	9.32	9.16	9.27	9.37	12.45	12.03	12.23	12.55	12.64	12.55	11.68	11.54	11.68	15.53	15.06	16.03	17.06	17.28	16.85	13.9	13.9	14.42
NPV	1	1	1	0.99	1	1	1	0.99	0.99	1	1	1	1	1	1	1	1	1	1	1	1	1	1	1	1	1	1
NPV@90Spec	1	1	1	1	1	1	1	1	1	1	1	1	1	1	1	1	1	1	1	1	1	1	1	1	1	1	1
NPV@95Spec	1	1	1	1	1	1	1	1	1	1	1	1	1	1	1	1	1	1	1	1	1	1	1	1	1	1	1
NPV@99Spec	1	1	1	1	1	1	1	1	1	1	1	1	1	1	1	1	1	1	1	1	1	1	1	1	1	1	1
NPV@top1%	1	1	1	1	1	1	1	1	1	1	1	1	1	1	1	1	1	1	1	1	1	1	1	1	1	1	1
NPV@top2%	1	1	1	1	1	1	1	1	1	1	1	1	1	1	1	1	1	1	1	1	1	1	1	1	1	1	1
NPV@top5%	1	1	1	1	1	1	1	1	1	1	1	1	1	1	1	1	1	1	1	1	1	1	1	1	1	1	1
NPVHiCI	1	1	1	1	1	1	1	1	1	1	1	1	1	1	1	1	1	1	1	1	1	1	1	1	1	1	1
NPVHiCI@90Spec	1	1	1	1	1	1	1	1	1	1	1	1	1	1	1	1	1	1	1	1	1	1	1	1	1	1	1
NPVHiCI@95Spec	1	1	1	1	1	1	1	1	1	1	1	1	1	1	1	1	1	1	1	1	1	1	1	1	1	1	1
NPVHiCI@99Spec	1	1	1	1	1	1	1	1	1	1	1	1	1	1	1	1	1	1	1	1	1	1	1	1	1	1	1
NPVHiCI@top1%	1	1	1	1	1	1	1	1	1	1	1	1	1	1	1	1	1	1	1	1	1	1	1	1	1	1	1
NPVHiCI@top2%	1	1	1	1	1	1	1	1	1	1	1	1	1	1	1	1	1	1	1	1	1	1	1	1	1	1	1
NPVHiCI@top5%	1	1	1	1	1	1	1	1	1	1	1	1	1	1	1	1	1	1	1	1	1	1	1	1	1	1	1
NPVLoCI	1	0.99	1	0.99	1	0.99	0.99	0.99	0.99	1	1	1	1	1	1	1	1	1	1	1	1	1	1	1	1	1	1
NPVLoCI@90Spec	1	1	1	1	1	1	1	1	1	1	1	1	1	1	1	1	1	1	1	1	1	1	1	1	1	1	1
NPVLoCI@95Spec	1	1	1	1	1	1	1	1	1	1	1	1	1	1	1	1	1	1	1	1	1	1	1	1	1	1	1
NPVLoCI@99Spec	1	1	1	1	1	1	1	1	1	1	1	1	1	1	1	1	1	1	1	1	1	1	1	1	1	1	1
NPVLoCI@top1%	1	1	1	1	1	1	1	1	1	1	1	1	1	1	1	1	1	1	1	1	1	1	1	1	1	1	1
NPVLoCI@top2%	1	1	1	1	1	1	1	1	1	1	1	1	1	1	1	1	1	1	1	1	1	1	1	1	1	1	1
NPVLoCI@top5%	1	1	1	1	1	1	1	1	1	1	1	1	1	1	1	1	1	1	1	1	1	1	1	1	1	1	1
NagelkerkePseudoR2	0.42	0.43	0.42	0.47	0.47	0.47	0.44	0.45	0.44	0.53	0.54	0.53	0.48	0.48	0.49	0.5	0.52	0.51	0.44	0.45	0.44	0.34	0.4	0.41	0.52	0.55	0.52
NetBenefit	0	0	0	0	0	0	0	0	0	0	0	0	0	0	0	0	0	0	0	0	0	0	0	0	0	0	0
NetBenefit@90Spec	-0.09	-0.09	-0.09	-0.09	-0.09	-0.09	-0.09	-0.09	-0.09	-0.1	-0.1	-0.1	-0.1	-0.1	-0.1	-0.1	-0.09	-0.09	-0.1	-0.1	-0.1	-0.1	-0.1	-0.1	-0.1	-0.1	-0.1
NetBenefit@95Spec	-0.04	-0.04	-0.04	-0.04	-0.04	-0.04	-0.04	-0.04	-0.04	-0.05	-0.05	-0.05	-0.05	-0.05	-0.05	-0.05	-0.05	-0.05	-0.05	-0.05	-0.05	-0.05	-0.05	-0.05	-0.05	-0.05	-0.05
NetBenefit@99Spec	-0.01	-0.01	-0.01	-0.01	-0.01	-0.01	-0.01	-0.01	-0.01	-0.01	-0.01	-0.01	-0.01	-0.01	-0.01	-0.01	-0.01	-0.01	-0.01	-0.01	-0.01	-0.01	-0.01	-0.01	-0.01	-0.01	-0.01
NetBenefit@top1%	0	0	0	0	0	0	0	0	0	0	0	0	0	0	0	0	0	0	0	0	0	0	0	0	0	0	0
NetBenefit@top2%	0	0	0	0	0	0	0	0	0	0	0	0	0	0	0	0	0	0	0	0	0	0	0	0	0	0	0
NetBenefit@top5%	0	0	0	0	0	0	0	0	0	0	0	0	0	0	0	0	0	0	0	0	0	0	0	0	0	0	0
O:ERatio	1.02	1.03	0.96	0.96	1.01	1.04	1.09	1.22	1.1	1.08	1.07	1.15	1.17	1.2	1.01	0.91	0.97	1	1.13	0.89	1.02	1.26	1.07	1.22	1	1.03	1.14
Precision	0.5	0.52	0.49	0.59	0.58	0.57	0.51	0.65	0.6	0.62	0.63	0.63	0.73	0.71	0.66	0.6	0.59	0.66	0.68	0.63	0.64	0.65	0.63	0.71	0.63	0.71	0.74
Precision@90Spec	0.05	0.05	0.05	0.06	0.06	0.06	0.06	0.06	0.05	0.04	0.04	0.04	0.04	0.04	0.04	0.04	0.04	0.04	0.03	0.03	0.03	0.03	0.03	0.03	0.04	0.04	0.04
Precision@95Spec	0.09	0.09	0.09	0.1	0.1	0.1	0.1	0.1	0.1	0.08	0.08	0.08	0.08	0.08	0.07	0.08	0.08	0.08	0.06	0.07	0.06	0.06	0.06	0.06	0.07	0.07	0.07
Precision@99Spec	0.29	0.29	0.3	0.32	0.32	0.32	0.31	0.31	0.3	0.26	0.27	0.26	0.25	0.25	0.24	0.27	0.27	0.28	0.21	0.22	0.21	0.2	0.2	0.2	0.23	0.24	0.23
Precision@top1%	0.38	0.38	0.38	0.41	0.42	0.42	0.41	0.41	0.41	0.34	0.34	0.35	0.32	0.32	0.32	0.35	0.36	0.35	0.26	0.27	0.26	0.25	0.25	0.25	0.29	0.3	0.3
Precision@top2%	0.22	0.22	0.22	0.24	0.24	0.24	0.23	0.23	0.23	0.18	0.19	0.18	0.17	0.17	0.17	0.19	0.2	0.19	0.15	0.15	0.15	0.13	0.14	0.14	0.16	0.16	0.16
Precision@top5%	0.1	0.1	0.1	0.11	0.11	0.11	0.11	0.11	0.11	0.08	0.08	0.08	0.08	0.08	0.08	0.09	0.09	0.09	0.06	0.07	0.06	0.06	0.06	0.06	0.07	0.07	0.07
PrecisionHiCI	0.56	0.59	0.55	0.67	0.65	0.64	0.58	0.73	0.68	0.71	0.72	0.72	0.82	0.8	0.74	0.69	0.68	0.74	0.79	0.74	0.75	0.77	0.74	0.82	0.73	0.8	0.83
PrecisionHiCI@90Spec	0.06	0.06	0.06	0.06	0.06	0.06	0.06	0.06	0.06	0.05	0.05	0.05	0.05	0.05	0.05	0.05	0.05	0.05	0.04	0.04	0.04	0.04	0.04	0.04	0.04	0.04	0.04
PrecisionHiCI@95Spec	0.1	0.1	0.1	0.11	0.11	0.11	0.11	0.12	0.11	0.09	0.09	0.09	0.09	0.09	0.09	0.09	0.09	0.09	0.08	0.08	0.07	0.07	0.07	0.07	0.08	0.08	0.08
PrecisionHiCI@99Spec	0.33	0.33	0.33	0.35	0.35	0.35	0.34	0.35	0.34	0.3	0.31	0.31	0.29	0.29	0.28	0.31	0.31	0.32	0.26	0.27	0.27	0.25	0.25	0.25	0.28	0.28	0.27
PrecisionHiCI@top1%	0.42	0.42	0.43	0.45	0.46	0.46	0.45	0.45	0.45	0.4	0.4	0.41	0.37	0.37	0.37	0.4	0.41	0.4	0.33	0.34	0.33	0.3	0.31	0.3	0.35	0.35	0.35
PrecisionHiCI@top2%	0.25	0.24	0.25	0.26	0.26	0.27	0.26	0.26	0.25	0.22	0.22	0.22	0.2	0.2	0.2	0.22	0.23	0.22	0.18	0.19	0.18	0.16	0.17	0.17	0.19	0.19	0.19
PrecisionHiCI@top5%	0.11	0.11	0.11	0.12	0.12	0.12	0.12	0.12	0.12	0.1	0.1	0.1	0.09	0.09	0.09	0.1	0.1	0.1	0.08	0.08	0.08	0.07	0.07	0.07	0.09	0.09	0.08
PrecisionLoCI	0.43	0.45	0.42	0.51	0.52	0.5	0.45	0.56	0.51	0.51	0.52	0.52	0.62	0.6	0.56	0.5	0.51	0.56	0.55	0.5	0.52	0.52	0.5	0.57	0.53	0.59	0.62
PrecisionLoCI@90Spec	0.05	0.05	0.05	0.05	0.05	0.05	0.05	0.05	0.05	0.04	0.04	0.04	0.04	0.04	0.04	0.04	0.04	0.04	0.03	0.03	0.03	0.02	0.03	0.03	0.03	0.03	0.03
PrecisionLoCI@95Spec	0.08	0.08	0.08	0.09	0.09	0.09	0.09	0.09	0.09	0.06	0.07	0.06	0.06	0.06	0.06	0.07	0.07	0.07	0.05	0.05	0.05	0.05	0.05	0.05	0.06	0.06	0.05
PrecisionLoCI@99Spec	0.26	0.26	0.26	0.28	0.28	0.28	0.27	0.28	0.27	0.22	0.23	0.22	0.21	0.21	0.21	0.23	0.24	0.24	0.16	0.17	0.17	0.16	0.17	0.16	0.19	0.2	0.19
PrecisionLoCI@top1%	0.33	0.33	0.33	0.36	0.37	0.37	0.37	0.36	0.36	0.29	0.29	0.3	0.27	0.27	0.27	0.31	0.31	0.31	0.21	0.21	0.21	0.2	0.2	0.2	0.25	0.25	0.25
PrecisionLoCI@top2%	0.19	0.19	0.19	0.21	0.21	0.21	0.21	0.2	0.2	0.15	0.16	0.15	0.14	0.14	0.14	0.17	0.17	0.17	0.11	0.12	0.11	0.11	0.11	0.12	0.13	0.13	0.13
PrecisionLoCI@top5%	0.09	0.09	0.09	0.09	0.1	0.1	0.1	0.1	0.1	0.07	0.07	0.07	0.07	0.07	0.07	0.07	0.07	0.07	0.05	0.05	0.05	0.05	0.05	0.05	0.06	0.06	0.06
Recall	0.4	0.31	0.39	0.28	0.38	0.35	0.31	0.23	0.23	0.41	0.41	0.41	0.31	0.32	0.38	0.32	0.37	0.36	0.45	0.44	0.45	0.32	0.33	0.28	0.42	0.35	0.37
Recall@90Spec	0.84	0.83	0.85	0.85	0.85	0.84	0.85	0.83	0.82	0.9	0.91	0.9	0.86	0.86	0.86	0.86	0.88	0.87	0.82	0.82	0.82	0.74	0.79	0.79	0.88	0.9	0.89
Recall@95Spec	0.75	0.74	0.75	0.77	0.79	0.79	0.78	0.78	0.76	0.85	0.86	0.83	0.81	0.81	0.81	0.83	0.84	0.83	0.76	0.81	0.73	0.72	0.73	0.72	0.84	0.85	0.82
Recall@99Spec	0.61	0.61	0.62	0.65	0.66	0.66	0.62	0.62	0.62	0.71	0.75	0.72	0.65	0.65	0.64	0.71	0.71	0.71	0.62	0.66	0.64	0.61	0.62	0.61	0.71	0.73	0.69
Recall@top1%	0.56	0.56	0.56	0.58	0.6	0.6	0.58	0.58	0.58	0.69	0.7	0.71	0.64	0.64	0.64	0.68	0.69	0.68	0.61	0.64	0.61	0.59	0.61	0.59	0.69	0.69	0.69
Recall@top2%	0.65	0.64	0.65	0.68	0.68	0.69	0.67	0.65	0.64	0.75	0.78	0.74	0.68	0.69	0.68	0.74	0.75	0.74	0.68	0.69	0.68	0.65	0.66	0.69	0.76	0.76	0.73
Recall@top5%	0.75	0.73	0.73	0.77	0.78	0.77	0.78	0.77	0.76	0.82	0.85	0.83	0.8	0.8	0.8	0.82	0.83	0.82	0.75	0.78	0.73	0.71	0.7	0.72	0.84	0.84	0.81
RecallHiCI	0.45	0.37	0.45	0.33	0.43	0.4	0.36	0.27	0.27	0.49	0.5	0.5	0.38	0.39	0.45	0.39	0.44	0.43	0.55	0.54	0.55	0.41	0.42	0.37	0.51	0.44	0.45
RecallHiCI@90Spec	0.88	0.87	0.88	0.89	0.88	0.88	0.88	0.86	0.86	0.94	0.95	0.94	0.91	0.9	0.91	0.9	0.92	0.91	0.89	0.89	0.89	0.81	0.85	0.85	0.92	0.94	0.93
RecallHiCI@95Spec	0.8	0.79	0.8	0.81	0.83	0.83	0.82	0.82	0.8	0.9	0.91	0.89	0.86	0.86	0.86	0.87	0.88	0.87	0.84	0.88	0.81	0.79	0.8	0.79	0.89	0.9	0.87
RecallHiCI@99Spec	0.67	0.67	0.67	0.7	0.71	0.71	0.67	0.67	0.67	0.78	0.81	0.79	0.72	0.72	0.71	0.77	0.77	0.77	0.72	0.75	0.73	0.7	0.7	0.7	0.78	0.79	0.77
RecallHiCI@top1%	0.62	0.62	0.62	0.64	0.65	0.65	0.63	0.63	0.63	0.76	0.77	0.78	0.71	0.71	0.7	0.74	0.75	0.74	0.71	0.73	0.71	0.68	0.7	0.68	0.76	0.77	0.77
RecallHiCI@top2%	0.7	0.69	0.7	0.73	0.73	0.74	0.71	0.7	0.69	0.82	0.84	0.81	0.74	0.75	0.75	0.8	0.81	0.8	0.77	0.78	0.77	0.73	0.74	0.77	0.82	0.82	0.8
RecallHiCI@top5%	0.8	0.78	0.78	0.81	0.83	0.81	0.82	0.81	0.8	0.87	0.9	0.89	0.85	0.85	0.85	0.87	0.88	0.87	0.83	0.85	0.81	0.78	0.78	0.79	0.89	0.89	0.87
RecallLoCI	0.34	0.26	0.34	0.23	0.33	0.3	0.26	0.19	0.19	0.33	0.33	0.33	0.25	0.25	0.31	0.26	0.3	0.3	0.35	0.33	0.35	0.24	0.25	0.21	0.34	0.27	0.29
RecallLoCI@90Spec	0.79	0.78	0.8	0.81	0.81	0.8	0.81	0.78	0.78	0.84	0.85	0.84	0.81	0.8	0.81	0.8	0.83	0.81	0.73	0.73	0.73	0.66	0.7	0.7	0.81	0.84	0.82
RecallLoCI@95Spec	0.7	0.69	0.69	0.72	0.74	0.74	0.74	0.73	0.71	0.78	0.79	0.76	0.75	0.75	0.74	0.77	0.78	0.77	0.66	0.72	0.63	0.63	0.64	0.63	0.77	0.78	0.74
RecallLoCI@99Spec	0.55	0.55	0.56	0.59	0.61	0.61	0.57	0.57	0.57	0.63	0.67	0.64	0.58	0.58	0.57	0.65	0.65	0.64	0.52	0.55	0.53	0.52	0.53	0.52	0.63	0.64	0.61
RecallLoCI@top1%	0.5	0.5	0.5	0.53	0.54	0.54	0.53	0.53	0.53	0.61	0.61	0.63	0.57	0.57	0.56	0.61	0.62	0.61	0.51	0.53	0.51	0.5	0.52	0.5	0.6	0.61	0.61
RecallLoCI@top2%	0.59	0.58	0.59	0.63	0.63	0.64	0.61	0.6	0.59	0.68	0.7	0.66	0.6	0.62	0.61	0.68	0.69	0.68	0.58	0.59	0.58	0.55	0.57	0.6	0.68	0.68	0.65
RecallLoCI@top5%	0.69	0.68	0.68	0.72	0.74	0.72	0.73	0.72	0.71	0.75	0.78	0.76	0.74	0.73	0.74	0.76	0.78	0.76	0.65	0.68	0.63	0.62	0.61	0.63	0.77	0.77	0.73
Specificity	1	1	1	1	1	1	1	1	1	1	1	1	1	1	1	1	1	1	1	1	1	1	1	1	1	1	1
Specificity@90Spec	0.9	0.9	0.9	0.9	0.9	0.9	0.9	0.9	0.9	0.9	0.9	0.9	0.9	0.9	0.9	0.9	0.9	0.9	0.9	0.9	0.9	0.9	0.9	0.9	0.9	0.9	0.9
Specificity@95Spec	0.95	0.95	0.95	0.95	0.95	0.95	0.95	0.95	0.95	0.95	0.95	0.95	0.95	0.95	0.95	0.95	0.95	0.95	0.95	0.95	0.95	0.95	0.95	0.95	0.95	0.95	0.95
Specificity@99Spec	0.99	0.99	0.99	0.99	0.99	0.99	0.99	0.99	0.99	0.99	0.99	0.99	0.99	0.99	0.99	0.99	0.99	0.99	0.99	0.99	0.99	0.99	0.99	0.99	0.99	0.99	0.99
Specificity@top1%	0.99	0.99	0.99	0.99	0.99	0.99	0.99	0.99	0.99	0.99	0.99	0.99	0.99	0.99	0.99	0.99	0.99	0.99	0.99	0.99	0.99	0.99	0.99	0.99	0.99	0.99	0.99
Specificity@top2%	0.98	0.98	0.98	0.98	0.98	0.98	0.98	0.98	0.98	0.98	0.98	0.98	0.98	0.98	0.98	0.98	0.98	0.98	0.98	0.98	0.98	0.98	0.98	0.98	0.98	0.98	0.98
Specificity@top5%	0.95	0.95	0.95	0.96	0.96	0.96	0.96	0.96	0.96	0.95	0.95	0.95	0.95	0.95	0.95	0.95	0.95	0.95	0.95	0.95	0.95	0.95	0.95	0.95	0.95	0.95	0.95
SpecificityHiCI	1	1	1	1	1	1	1	1	1	1	1	1	1	1	1	1	1	1	1	1	1	1	1	1	1	1	1
SpecificityHiCI@90Spec	0.9	0.9	0.9	0.9	0.9	0.9	0.9	0.91	0.9	0.9	0.9	0.9	0.9	0.9	0.9	0.9	0.9	0.9	0.9	0.9	0.9	0.9	0.9	0.9	0.9	0.9	0.9
SpecificityHiCI@95Spec	0.95	0.95	0.95	0.95	0.95	0.95	0.95	0.95	0.95	0.95	0.95	0.95	0.95	0.95	0.95	0.95	0.95	0.95	0.95	0.95	0.95	0.95	0.95	0.95	0.95	0.95	0.95
SpecificityHiCI@99Spec	0.99	0.99	0.99	0.99	0.99	0.99	0.99	0.99	0.99	0.99	0.99	0.99	0.99	0.99	0.99	0.99	0.99	0.99	0.99	0.99	0.99	0.99	0.99	0.99	0.99	0.99	0.99
SpecificityHiCI@top1%	0.99	0.99	0.99	0.99	0.99	0.99	0.99	0.99	0.99	0.99	0.99	0.99	0.99	0.99	0.99	0.99	0.99	0.99	0.99	0.99	0.99	0.99	0.99	0.99	0.99	0.99	0.99
SpecificityHiCI@top2%	0.99	0.99	0.99	0.99	0.99	0.99	0.99	0.99	0.99	0.99	0.99	0.98	0.98	0.98	0.98	0.98	0.99	0.98	0.98	0.98	0.98	0.98	0.98	0.98	0.98	0.98	0.98
SpecificityHiCI@top5%	0.96	0.96	0.96	0.96	0.96	0.96	0.96	0.96	0.96	0.96	0.96	0.96	0.96	0.96	0.96	0.96	0.96	0.96	0.96	0.96	0.96	0.96	0.96	0.96	0.96	0.96	0.96
SpecificityLoCI	1	1	1	1	1	1	1	1	1	1	1	1	1	1	1	1	1	1	1	1	1	1	1	1	1	1	1
SpecificityLoCI@90Spec	0.9	0.9	0.9	0.9	0.9	0.9	0.9	0.9	0.9	0.9	0.9	0.9	0.9	0.9	0.9	0.9	0.9	0.9	0.9	0.9	0.9	0.9	0.9	0.9	0.9	0.9	0.9
SpecificityLoCI@95Spec	0.95	0.95	0.95	0.95	0.95	0.95	0.95	0.95	0.95	0.95	0.95	0.95	0.95	0.95	0.95	0.95	0.95	0.95	0.95	0.95	0.95	0.95	0.95	0.95	0.95	0.95	0.95
SpecificityLoCI@99Spec	0.99	0.99	0.99	0.99	0.99	0.99	0.99	0.99	0.99	0.99	0.99	0.99	0.99	0.99	0.99	0.99	0.99	0.99	0.99	0.99	0.99	0.99	0.99	0.99	0.99	0.99	0.99
SpecificityLoCI@top1%	0.99	0.99	0.99	0.99	0.99	0.99	0.99	0.99	0.99	0.99	0.99	0.99	0.99	0.99	0.99	0.99	0.99	0.99	0.99	0.99	0.99	0.99	0.99	0.99	0.99	0.99	0.99
SpecificityLoCI@top2%	0.98	0.98	0.98	0.98	0.98	0.98	0.98	0.98	0.98	0.98	0.98	0.98	0.98	0.98	0.98	0.98	0.98	0.98	0.98	0.98	0.98	0.98	0.98	0.98	0.98	0.98	0.98
SpecificityLoCI@top5%	0.95	0.95	0.95	0.95	0.95	0.95	0.95	0.95	0.95	0.95	0.95	0.95	0.95	0.95	0.95	0.95	0.95	0.95	0.95	0.95	0.95	0.95	0.95	0.95	0.95	0.95	0.95
StandardizedNetBenefit	0.36	0.28	0.35	0.26	0.35	0.32	0.28	0.21	0.21	0.38	0.39	0.39	0.3	0.31	0.36	0.3	0.34	0.34	0.43	0.41	0.42	0.3	0.31	0.27	0.4	0.34	0.35
StandardizedNetBenefit@90Spec	-13.91	-13.92	-13.9	-13.43	-13.44	-13.44	-13.27	-12.76	-13.3	-19.4	-19.38	-19.4	-19.15	-19.15	-19.15	-18.27	-18.1	-18.02	-22.48	-22.48	-22.48	-23.31	-23.26	-23.27	-22.37	-22.34	-22.36
StandardizedNetBenefit@95Spec	-6.62	-6.63	-6.63	-6.38	-6.36	-6.35	-6.28	-6	-6.3	-9.3	-9.29	-9.32	-9.19	-9.19	-9.2	-8.74	-8.73	-8.73	-10.89	-10.85	-10.93	-11.31	-11.3	-11.31	-10.79	-10.66	-10.81
StandardizedNetBenefit@99Spec	-0.86	-0.86	-0.86	-0.74	-0.76	-0.77	-0.79	-0.75	-0.79	-1.33	-1.29	-1.31	-1.35	-1.35	-1.36	-1.2	-1.19	-1.15	-1.72	-1.68	-1.71	-1.8	-1.79	-1.8	-1.62	-1.58	-1.63
StandardizedNetBenefit@top1%	0.47	0.47	0.47	0.5	0.51	0.51	0.5	0.49	0.49	0.55	0.56	0.58	0.51	0.51	0.5	0.55	0.57	0.55	0.44	0.46	0.44	0.41	0.43	0.41	0.52	0.53	0.53
StandardizedNetBenefit@top2%	0.41	0.41	0.42	0.46	0.46	0.47	0.45	0.43	0.42	0.42	0.44	0.41	0.34	0.35	0.35	0.43	0.44	0.43	0.28	0.3	0.28	0.23	0.25	0.28	0.36	0.36	0.34
StandardizedNetBenefit@top5%	0.08	0.06	0.06	0.12	0.14	0.13	0.14	0.13	0.12	-0.12	-0.09	-0.1	-0.12	-0.13	-0.12	0.06	0.04	0.06	-0.34	-0.32	-0.37	-0.43	-0.44	-0.42	-0.24	-0.24	-0.28
YoudenIndex	0.39	0.31	0.39	0.28	0.38	0.34	0.31	0.23	0.23	0.4	0.41	0.41	0.31	0.32	0.38	0.32	0.37	0.36	0.45	0.43	0.45	0.32	0.33	0.28	0.42	0.35	0.37
YoudenIndex@90Spec	0.74	0.73	0.75	0.75	0.75	0.74	0.75	0.73	0.72	0.8	0.81	0.8	0.76	0.76	0.76	0.76	0.78	0.77	0.72	0.72	0.72	0.64	0.69	0.69	0.78	0.8	0.79
YoudenIndex@95Spec	0.7	0.69	0.7	0.72	0.74	0.74	0.73	0.73	0.71	0.8	0.81	0.78	0.76	0.76	0.76	0.78	0.79	0.78	0.71	0.76	0.68	0.67	0.68	0.67	0.79	0.8	0.77
YoudenIndex@99Spec	0.6	0.6	0.61	0.64	0.65	0.65	0.61	0.61	0.61	0.7	0.74	0.71	0.64	0.64	0.63	0.7	0.7	0.7	0.61	0.65	0.63	0.6	0.61	0.6	0.7	0.72	0.68
YoudenIndex@top1%	0.55	0.55	0.56	0.58	0.59	0.59	0.58	0.57	0.57	0.68	0.69	0.7	0.64	0.64	0.63	0.67	0.69	0.67	0.6	0.63	0.6	0.59	0.6	0.59	0.68	0.69	0.69
YoudenIndex@top2%	0.63	0.62	0.63	0.67	0.66	0.68	0.65	0.63	0.63	0.74	0.76	0.72	0.66	0.67	0.67	0.73	0.74	0.73	0.67	0.68	0.67	0.63	0.65	0.67	0.74	0.74	0.72
YoudenIndex@top5%	0.7	0.69	0.69	0.72	0.74	0.73	0.73	0.72	0.71	0.77	0.8	0.79	0.75	0.75	0.75	0.78	0.79	0.78	0.71	0.73	0.68	0.66	0.65	0.67	0.79	0.79	0.76
