## Supplemental Table S12 for "Precision stratification of risk for suicidal behavior in people with bipolar depression"

### Sheet: Sheet1
Supplementary Table S12. Implementation details of predictive algorithms.
The table presents the hyperparameter configurations of the point / longitudinal prediction algorithms used in the study. All random number generators (also know as random seeds) were assigned with the seed value 42.
Algorithm	Hyperparameter configurations
Logistic Regression (LR)	The solver ‘saga’ was used to enable CPU parallelization.
	A maximum iteration of 1,000 was used.
	‘class_weight’ was used to set the weight of the negative class when performing cost-sensitivity learning.
	Other hyperparameters were set as the default configuration in the sklearn Python package.
Elastic Net (EN)	The solver ‘saga’ was used to enable CPU parallelization.
	A maximum iteration of 1,000 was used.
	‘l1_ratios’ was set as 0.5 to specify the ratio between L1 and L2 regularization.
	‘class_weight’ was used to set the weight of the negative class when performing cost-sensitivity learning.
	Other hyperparameters were set as the default configuration in the sklearn Python package.
Support Vector Machine (SVM)	‘dual’ was set as false to facilitate computation.
	A maximum iteration of 1,000 was used.
	A validation set of size 20% of the training set was created to fit a CalibratedClassifierCV model with the argument ‘method’ set as the sigmoid function to produce probability estimates.
	‘class_weight’ was used to set the weight of the negative class when performing cost-sensitivity learning.
	Other hyperparameters were set as the default configuration in the sklearn Python package.
Extreme Gradient Boosting (XGB)	‘n_estimators’ was optimized in the list [16, 32, 64, 128, 256, 512, 1024].
	‘objective’ was set as ‘binary:logistic’ to utilize log-loss.
	‘tree_method’ was set as ‘hist’ for a fast histogram algorithm.
	‘learning_rate’ was set as 0.025 so each tree makes modest correction.
	‘max_depth’ was set as 5 to control model complexity.
	‘min_child_weight’ was set as 7 so a new leaf requires at least a combined weight of 7 samples to reduce overfitting.
	‘subsample’ was set as 0.8 to randomly sample 80% of training rows for each tree to add randomness.
	‘colsample_bytree’ was set as 0.8 to randomly sample 80% of features for each tree to reduce correlation.
	‘gamma’ was set as 0.5 to require a small minimum loss reduction to make a further tree split.
	‘reg_lambda’ was set as 3 to apply moderate L2-regularization on leaf weights to smooth the model.
	‘max_delta_step’ was set as 1 to limit how much weights can change in one step for more stable updates.
	‘sample_weight’ was used to set the weight of the negative class when performing cost-sensitivity learning.
	Other hyperparameters were set as the default configuration in the XGBoost Python package.
Artificial Neural Network (ANN)	Each of the 3 hidden layers contains h hidden units for h in [128, 256, 384, 512, 640, 768, 896, 1024].
	Each hidden layer was connected to its previous layer with a rectified linear unit (ReLU) activation function.
	The output layer is a single unit returning logit estimates.
	Xavier uniform distribution was used to initialize the trainable weights. Trainable bias terms were initialized as 0.
	‘BCEWithLogitsLoss’ was used as the loss function to compute binary cross-entropy loss with logit estimates.
	Early stopping is adopted with a patience of 10 epochs with at least an improvement of 10-5 from the last observed Best validation loss.
	The AdamW optimizer was used with a learning rate of 10-4 and a weight decay of 0.01.
	A weight tensor was created and used in the training process when performing cost-sensitivity learning, which Multiplies the tensor storing raw training loss values to yield the final training loss.
	Batch size for model training was set as 512.
	Other hyperparameters were set as the default configuration in the PyTorch Python package.
RiskPath Transformer (RP)	The encoder-only transformer model contains 2 hidden layers, each with 256 hidden units, 4 attention heads.
	The encoder has a dimensionality (‘d_model’) of d for d in [128, 256, 384, 512, 640, 768, 896, 1024], representing The width of the transformer model.
	The transformer model started with a linear embedding layer, concatenated by a positional encoding layer, forwarded to the encoder, averaged by a global pooling layer, and lastly connected to a fully connected linear Layer to return logit estimates.
	Xavier uniform distribution was used to initialize the trainable weights. Trainable bias terms were initialized as 0.
	‘BCEWithLogitsLoss’ was used as the loss function to compute binary cross-entropy loss with logit estimates.
	Early stopping is adopted with a patience of 10 epochs with at least an improvement of 10-5 from the last observed Best validation loss.
	The AdamW optimizer was used with a learning rate of 10-4 and a weight decay of 0.01.
	A weight tensor was created and used in the training process when performing cost-sensitivity learning, which Multiplies the tensor storing raw training loss values to yield the final training loss.
	Batch size for model training was set as 512.
	Other hyperparameters were set as the default configuration in the PyTorch Python package.
